# Pan-cancer tumour classification and risk stratification from whole-genome somatic variants via dual-task representation learning

**DOI:** 10.64898/2026.03.02.26347318

**Authors:** Prima Sanjaya, Esa Pitkänen

## Abstract

Tumour typing from whole-genome sequencing is increasingly accurate, yet molecular subtyping from somatic variants remains challenging because of tumour heterogeneity and inconsistent clinical annotations. Here, we present Mutation-Attention Dual-Task (MuAt2), a Transformer model that jointly classifies histological tumour types and subtypes directly from somatic single-nucleotide variants, indels and structural variants. MuAt2 leverages encoders pre-trained on 2,587 pan-cancer whole genomes, and subsequently fine-tuned and evaluated on 14,527 tumour whole genomes from Genomics England spanning 15 tumour types and 68 subtypes. MuAt2 outperformed aggregated-feature deep baselines and conventional machine learning models. Fine-tuning improved both accuracy and calibration across independent cohorts processed with heterogeneous variant-calling pipelines. MuAt2 embeddings organised tumours by lineage and oncogenic processes, captured molecular subtype-defining driver events and improved prognostic stratification in gliomas. Finally, MuAt2 facilitated interpretation of metastatic tumours and cancers of unknown primary by inferring plausible tissue origins from somatic variant patterns. In conclusion, MuAt2 provides a transferable and interpretable modelling framework for cancer diagnosis and prognosis directly from whole-genome somatic variation.
