## Supplementary tables for "Pan-cancer tumour classification and risk stratification from whole-genome somatic variants via dual-task representation learning": TableS2.fisher_exact_kmeans13.tsv

cluster	driver	p_value_disp	p_adj_disp	p_value_str	p_adj_str	oddsratio	reject_fdr	neglog10_p	neglog10_fdr
1.0	VHL	1e-300	1e-300	1e-300	1e-300	591.8	True	300.0	300.0
1.0	PBRM1	2.848e-288	6.272999999999999e-286	2.848e-288	6.272999999999999e-286	15.22	True	287.5	285.2
1.0	SETD2	1.734e-90	9.421e-89	1.734e-90	9.421e-89	9.424	True	89.76	88.03
1.0	BAP1	2.371e-50	8.035e-49	2.371e-50	8.035e-49	11.32	True	49.63	48.09
1.0	KDM5C	2.3310000000000003e-25	4.943e-24	2.3310000000000003e-25	4.943e-24	6.159	True	24.63	23.31
1.0	MET	0.001927	0.01901	0.001927	0.01901	7.879	True	2.715	1.721
1.0	TSC1	0.005916	0.05481	0.005916	0.05481	1.752	True	2.228	1.261
1.0	MTOR	0.008008	0.07316	0.008008	0.07316	2.185	True	2.097	1.136
2.0	BAX	1e-300	1e-300	1e-300	1e-300	168.5	True	300.0	300.0
2.0	ACVR2A	1e-300	1e-300	1e-300	1e-300	156.4	True	300.0	300.0
2.0	BLM	1e-300	1e-300	1e-300	1e-300	110.5	True	300.0	300.0
2.0	SETD1B	1e-300	1e-300	1e-300	1e-300	103.4	True	300.0	300.0
2.0	RNF43	1e-300	1e-300	1e-300	1e-300	101.1	True	300.0	300.0
2.0	TGFBR2	1e-300	1e-300	1e-300	1e-300	96.06	True	300.0	300.0
2.0	ZFHX3	1e-300	1e-300	1e-300	1e-300	58.84	True	300.0	300.0
2.0	CHEK2	1e-300	1e-300	1e-300	1e-300	46.39	True	300.0	300.0
2.0	DROSHA	1e-300	1e-300	1e-300	1e-300	45.84	True	300.0	300.0
2.0	ATM	1e-300	1e-300	1e-300	1e-300	37.35	True	300.0	300.0
2.0	KMT2C	1e-300	1e-300	1e-300	1e-300	26.43	True	300.0	300.0
2.0	ATR	1e-300	1e-300	1e-300	1e-300	51.83	True	300.0	300.0
2.0	KMT2D	1e-300	1e-300	1e-300	1e-300	20.28	True	300.0	300.0
2.0	ARID1A	1.534e-292	3.578e-290	1.534e-292	3.578e-290	18.18	True	291.8	289.4
2.0	CPEB3	7.497e-286	1.565e-283	7.497e-286	1.565e-283	70.06	True	285.1	282.8
2.0	DICER1	3.883e-266	7.698e-264	3.883e-266	7.698e-264	57.1	True	265.4	263.1
2.0	MSH6	4.232e-266	7.991000000000001e-264	4.232e-266	7.991000000000001e-264	74.69	True	265.4	263.1
2.0	CHD2	3.367e-260	6.068e-258	3.367e-260	6.068e-258	33.4	True	259.5	257.2
2.0	CSMD3	6.496e-260	1.1199999999999999e-257	6.496e-260	1.1199999999999999e-257	19.78	True	259.2	257.0
2.0	LRP1B	6.128e-259	1.0120000000000001e-256	6.128e-259	1.0120000000000001e-256	20.47	True	258.2	256.0
2.0	ASXL1	1.8039999999999998e-255	2.861e-253	1.8039999999999998e-255	2.861e-253	41.31	True	254.7	252.5
2.0	PBRM1	1.518e-242	2.3149999999999999e-240	1.518e-242	2.3149999999999999e-240	14.65	True	241.8	239.6
2.0	PRDM2	3.342e-240	4.733e-238	3.342e-240	4.733e-238	55.48	True	239.5	237.3
2.0	BCORL1	3.464e-235	4.736e-233	3.464e-235	4.736e-233	25.71	True	234.5	232.3
2.0	CUX1	4.624e-216	6.111000000000001e-214	4.624e-216	6.111000000000001e-214	25.92	True	215.3	213.2
2.0	NCOR2	3.132e-213	4.006e-211	3.132e-213	4.006e-211	41.24	True	212.5	210.4
2.0	CREBBP	3.386e-211	4.1960000000000005e-209	3.386e-211	4.1960000000000005e-209	17.56	True	210.5	208.4
2.0	SPEN	8.634999999999999e-204	1.038e-201	8.634999999999999e-204	1.038e-201	28.29	True	203.1	201.0
2.0	STAG1	3.5889999999999996e-187	3.846e-185	3.5889999999999996e-187	3.846e-185	46.08	True	186.4	184.4
2.0	FBXW7	5.197e-181	5.4219999999999996e-179	5.197e-181	5.4219999999999996e-179	24.79	True	180.3	178.3
2.0	LARP4B	1.3779999999999999e-179	1.4009999999999999e-177	1.3779999999999999e-179	1.4009999999999999e-177	60.2	True	178.9	176.9
2.0	POLE	1.2490000000000001e-178	1.238e-176	1.2490000000000001e-178	1.238e-176	31.0	True	177.9	175.9
2.0	CTCF	1.9820000000000002e-172	1.917e-170	1.9820000000000002e-172	1.917e-170	34.58	True	171.7	169.7
2.0	PTCH1	2.5630000000000004e-162	2.363e-160	2.5630000000000004e-162	2.363e-160	52.8	True	161.6	159.6
2.0	BRAF	7.874000000000001e-156	6.938e-154	7.874000000000001e-156	6.938e-154	13.72	True	155.1	153.2
2.0	BRCA2	6.07e-154	5.232e-152	6.07e-154	5.232e-152	28.08	True	153.2	151.3
2.0	ASXL2	2.743e-152	2.314e-150	2.743e-152	2.314e-150	43.74	True	151.6	149.6
2.0	PTEN	1.194e-150	9.861e-149	1.194e-150	9.861e-149	9.895	True	149.9	148.0
2.0	FLCN	3.582e-150	2.899e-148	3.582e-150	2.899e-148	58.86	True	149.4	147.5
2.0	ROBO2	6.269e-148	4.972e-146	6.269e-148	4.972e-146	24.14	True	147.2	145.3
2.0	B2M	6.669999999999999e-134	5.186e-132	6.669999999999999e-134	5.186e-132	36.23	True	133.2	131.3
2.0	CASP8	2.867e-131	2.186e-129	2.867e-131	2.186e-129	35.2	True	130.5	128.7
2.0	ZNRF3	4.607e-130	3.447e-128	4.607e-130	3.447e-128	67.06	True	129.3	127.5
2.0	WNK2	4.3120000000000005e-128	3.166e-126	4.3120000000000005e-128	3.166e-126	37.06	True	127.4	125.5
2.0	POLD1	4.688e-126	3.379e-124	4.688e-126	3.379e-124	35.71	True	125.3	123.5
2.0	AXIN2	2.842e-125	2.0120000000000002e-123	2.842e-125	2.0120000000000002e-123	34.04	True	124.5	122.7
2.0	BIRC6	4.101e-116	2.8529999999999997e-114	4.101e-116	2.8529999999999997e-114	10.12	True	115.4	113.5
2.0	CDH10	7.26e-116	4.963e-114	7.26e-116	4.963e-114	20.37	True	115.1	113.3
2.0	IRS4	5.21e-115	3.501e-113	5.21e-115	3.501e-113	83.63	True	114.3	112.5
2.0	NF1	2.6159999999999998e-110	1.7280000000000003e-108	2.6159999999999998e-110	1.7280000000000003e-108	9.254	True	109.6	107.8
2.0	BCL9L	7.671e-108	4.9860000000000005e-106	7.671e-108	4.9860000000000005e-106	52.06	True	107.1	105.3
2.0	CCNC	1.129e-107	7.223e-106	1.129e-107	7.223e-106	28.51	True	106.9	105.1
2.0	ZMYM3	1.709e-107	1.076e-105	1.709e-107	1.076e-105	30.53	True	106.8	105.0
2.0	FAT4	7.131000000000001e-104	4.418e-102	7.131000000000001e-104	4.418e-102	20.78	True	103.1	101.4
2.0	NOTCH2	9.096e-104	5.549e-102	9.096e-104	5.549e-102	12.28	True	103.0	101.3
2.0	BCOR	8.981e-101	5.395e-99	8.981e-101	5.395e-99	25.25	True	100.0	98.27
2.0	PTPN13	4.764e-99	2.819e-97	4.764e-99	2.819e-97	22.46	True	98.32	96.55
2.0	ARID1B	5.295e-99	3.088e-97	5.295e-99	3.088e-97	21.98	True	98.28	96.51
2.0	N4BP2	1.955e-93	1.123e-91	1.955e-93	1.123e-91	33.6	True	92.71	90.95
2.0	HNF1A	3.772e-92	2.137e-90	3.772e-92	2.137e-90	35.25	True	91.42	89.67
2.0	WRN	1.113e-90	6.127e-89	1.113e-90	6.127e-89	26.82	True	89.95	88.21
2.0	FAT1	2.528e-90	1.3549999999999999e-88	2.528e-90	1.3549999999999999e-88	12.17	True	89.6	87.87
2.0	NCOR1	1.744e-89	9.218999999999999e-88	1.744e-89	9.218999999999999e-88	13.31	True	88.76	87.04
2.0	MLH1	3.868e-88	2.018e-86	3.868e-88	2.018e-86	38.18	True	87.41	85.7
2.0	ATRX	6.646999999999999e-88	3.423e-86	6.646999999999999e-88	3.423e-86	9.624	True	87.18	85.47
2.0	ERCC5	1.936e-86	9.839e-85	1.936e-86	9.839e-85	41.46	True	85.71	84.01
2.0	PIK3R1	2.194e-86	1.101e-84	2.194e-86	1.101e-84	13.03	True	85.66	83.96
2.0	PTPRB	3.639e-86	1.804e-84	3.639e-86	1.804e-84	17.36	True	85.44	83.74
2.0	NBN	5.327e-86	2.608e-84	5.327e-86	2.608e-84	37.35	True	85.27	83.58
2.0	PTPRT	1.265e-82	6.044e-81	1.265e-82	6.044e-81	12.22	True	81.9	80.22
2.0	CASP9	3.055e-81	1.4250000000000002e-79	3.055e-81	1.4250000000000002e-79	64.8	True	80.51	78.85
2.0	EP300	7.45e-80	3.435e-78	7.45e-80	3.435e-78	12.86	True	79.13	77.46
2.0	BAZ1A	7.707e-78	3.512e-76	7.707e-78	3.512e-76	18.48	True	77.11	75.45
2.0	MSH2	1.574e-77	7.094e-76	1.574e-77	7.094e-76	53.28	True	76.8	75.15
2.0	ARHGAP35	4.7e-75	2.0939999999999998e-73	4.7e-75	2.0939999999999998e-73	14.73	True	74.33	72.68
2.0	SMARCE1	2.055e-74	9.055e-73	2.055e-74	9.055e-73	15.25	True	73.69	72.04
2.0	GRIN2A	4.17e-70	1.817e-68	4.17e-70	1.817e-68	19.07	True	69.38	67.74
2.0	POLQ	2.6999999999999997e-68	1.1509999999999999e-66	2.6999999999999997e-68	1.1509999999999999e-66	9.188	True	67.57	65.94
2.0	BRCA1	3.5789999999999996e-67	1.4940000000000002e-65	3.5789999999999996e-67	1.4940000000000002e-65	16.29	True	66.45	64.83
2.0	SPOP	1.065e-66	4.4e-65	1.065e-66	4.4e-65	15.66	True	65.97	64.36
2.0	FANCA	3.3960000000000003e-65	1.388e-63	3.3960000000000003e-65	1.388e-63	24.24	True	64.47	62.86
2.0	XPA	1.532e-64	6.199e-63	1.532e-64	6.199e-63	80.61	True	63.81	62.21
2.0	SIRPA	7.361e-64	2.948e-62	7.361e-64	2.948e-62	40.59	True	63.13	61.53
2.0	LZTR1	9.777e-63	3.877e-61	9.777e-63	3.877e-61	26.88	True	62.01	60.41
2.0	MAP3K1	4.37e-61	1.716e-59	4.37e-61	1.716e-59	5.662	True	60.36	58.77
2.0	CNTNAP2	8.842e-61	3.437e-59	8.842e-61	3.437e-59	9.459	True	60.05	58.46
2.0	CDK12	4.8169999999999996e-60	1.8540000000000003e-58	4.8169999999999996e-60	1.8540000000000003e-58	20.97	True	59.32	57.73
2.0	CTNNA1	1.053e-59	4.0150000000000004e-58	1.053e-59	4.0150000000000004e-58	25.78	True	58.98	57.4
2.0	FBLN2	3.6979999999999998e-59	1.383e-57	3.6979999999999998e-59	1.383e-57	28.49	True	58.43	56.86
2.0	PMS2	5.873e-57	2.1560000000000003e-55	5.873e-57	2.1560000000000003e-55	28.71	True	56.23	54.67
2.0	POLG	3.575e-55	1.2889999999999998e-53	3.575e-55	1.2889999999999998e-53	22.66	True	54.45	52.89
2.0	TSC2	5.559e-53	1.986e-51	5.559e-53	1.986e-51	15.13	True	52.26	50.7
2.0	AXIN1	3.749e-52	1.315e-50	3.749e-52	1.315e-50	38.55	True	51.43	49.88
2.0	PAX5	5.447e-52	1.895e-50	5.447e-52	1.895e-50	57.75	True	51.26	49.72
2.0	DNM2	2.3059999999999997e-51	7.9520000000000005e-50	2.3059999999999997e-51	7.9520000000000005e-50	22.37	True	50.64	49.1
2.0	PRF1	1.078e-50	3.685e-49	1.078e-50	3.685e-49	27.13	True	49.97	48.43
2.0	ACVR1B	1.145e-49	3.848e-48	1.145e-49	3.848e-48	21.1	True	48.94	47.41
2.0	MEN1	1.647e-49	5.489e-48	1.647e-49	5.489e-48	17.94	True	48.78	47.26
2.0	ESR1	2.96e-49	9.7e-48	2.96e-49	9.7e-48	9.504	True	48.53	47.01
2.0	CYLD	6.857e-49	2.229e-47	6.857e-49	2.229e-47	18.65	True	48.16	46.65
2.0	CDC73	1.243e-48	4.0069999999999996e-47	1.243e-48	4.0069999999999996e-47	19.85	True	47.91	46.4
2.0	FAS	2.138e-47	6.837000000000001e-46	2.138e-47	6.837000000000001e-46	36.73	True	46.67	45.17
2.0	SMARCA4	6.702999999999999e-47	2.1259999999999998e-45	6.702999999999999e-47	2.1259999999999998e-45	10.24	True	46.17	44.67
2.0	PHF6	1.389e-45	4.3719999999999996e-44	1.389e-45	4.3719999999999996e-44	29.4	True	44.86	43.36
2.0	PTPRD	1.542e-45	4.814e-44	1.542e-45	4.814e-44	8.47	True	44.81	43.32
2.0	ARHGEF10	6.493e-45	2.011e-43	6.493e-45	2.011e-43	20.37	True	44.19	42.7
2.0	PIK3CA	8.33e-45	2.56e-43	8.33e-45	2.56e-43	2.915	True	44.08	42.59
2.0	TET2	4.317e-44	1.317e-42	4.317e-44	1.317e-42	9.705	True	43.36	41.88
2.0	SETD2	9.308e-44	2.817e-42	9.308e-44	2.817e-42	5.781	True	43.03	41.55
2.0	PTPN6	1.557e-42	4.676999999999999e-41	1.557e-42	4.676999999999999e-41	27.73	True	41.81	40.33
2.0	RECQL4	3.412e-42	1.017e-40	3.412e-42	1.017e-40	21.49	True	41.47	39.99
2.0	LATS1	4.34e-42	1.284e-40	4.34e-42	1.284e-40	15.79	True	41.36	39.89
2.0	CNOT3	5.2420000000000005e-42	1.54e-40	5.2420000000000005e-42	1.54e-40	18.44	True	41.28	39.81
2.0	RB1	1.0529999999999999e-41	3.07e-40	1.0529999999999999e-41	3.07e-40	4.945	True	40.98	39.51
2.0	FANCD2	2.76e-41	7.987e-40	2.76e-41	7.987e-40	11.47	True	40.56	39.1
2.0	BARD1	1.618e-40	4.65e-39	1.618e-40	4.65e-39	26.62	True	39.79	38.33
2.0	PTPRC	2.83e-40	8.074e-39	2.83e-40	8.074e-39	9.94	True	39.55	38.09
2.0	TSC1	1.593e-39	4.512e-38	1.593e-39	4.512e-38	9.029	True	38.8	37.35
2.0	CUL3	5.1389999999999994e-39	1.445e-37	5.1389999999999994e-39	1.445e-37	15.24	True	38.29	36.84
2.0	GATA1	6.252e-38	1.734e-36	6.252e-38	1.734e-36	14.26	True	37.2	35.76
2.0	FBXO11	1.222e-37	3.3430000000000004e-36	1.222e-37	3.3430000000000004e-36	17.16	True	36.91	35.48
2.0	BRIP1	5.125e-37	1.382e-35	5.125e-37	1.382e-35	17.19	True	36.29	34.86
2.0	PRKAR1A	6.0599999999999995e-37	1.624e-35	6.0599999999999995e-37	1.624e-35	14.45	True	36.22	34.79
2.0	ARID2	6.134e-37	1.632e-35	6.134e-37	1.632e-35	6.965	True	36.21	34.79
2.0	SMC1A	2.3380000000000002e-36	6.181e-35	2.3380000000000002e-36	6.181e-35	22.54	True	35.63	34.21
2.0	NOTCH1	3.708e-36	9.736e-35	3.708e-36	9.736e-35	13.75	True	35.43	34.01
2.0	BMPR1A	4.551e-36	1.187e-34	4.551e-36	1.187e-34	12.31	True	35.34	33.93
2.0	TNFAIP3	9.372e-36	2.413e-34	9.372e-36	2.413e-34	22.78	True	35.03	33.62
2.0	FANCC	9.548e-36	2.442e-34	9.548e-36	2.442e-34	26.12	True	35.02	33.61
2.0	ERCC4	1.4219999999999999e-33	3.569e-32	1.4219999999999999e-33	3.569e-32	26.41	True	32.85	31.45
2.0	ZRSR2	1.4219999999999999e-33	3.569e-32	1.4219999999999999e-33	3.569e-32	26.41	True	32.85	31.45
2.0	PALB2	1.8299999999999998e-33	4.5340000000000004e-32	1.8299999999999998e-33	4.5340000000000004e-32	14.6	True	32.74	31.34
2.0	IKZF3	2.452e-33	6.039e-32	2.452e-33	6.039e-32	9.414	True	32.61	31.22
2.0	XPC	2.713e-33	6.64e-32	2.713e-33	6.64e-32	30.38	True	32.57	31.18
2.0	ARHGEF10L	3.6910000000000004e-32	8.924000000000001e-31	3.6910000000000004e-32	8.924000000000001e-31	13.31	True	31.43	30.05
2.0	POT1	2.747e-31	6.562000000000001e-30	2.747e-31	6.562000000000001e-30	13.04	True	30.56	29.18
2.0	ARHGAP26	1.466e-30	3.439e-29	1.466e-30	3.439e-29	12.39	True	29.83	28.46
2.0	GPC5	1.466e-30	3.439e-29	1.466e-30	3.439e-29	12.39	True	29.83	28.46
2.0	FANCE	8.058000000000001e-30	1.879e-28	8.058000000000001e-30	1.879e-28	26.6	True	29.09	27.73
2.0	BUB1B	1.2789999999999998e-29	2.949e-28	1.2789999999999998e-29	2.949e-28	19.09	True	28.89	27.53
2.0	DDX3X	1.85e-29	4.24e-28	1.85e-29	4.24e-28	14.19	True	28.73	27.37
2.0	STAG2	5.092999999999999e-29	1.154e-27	5.092999999999999e-29	1.154e-27	6.109	True	28.29	26.94
2.0	CTNNB1	3.1249999999999998e-27	7.001e-26	3.1249999999999998e-27	7.001e-26	5.473	True	26.51	25.15
2.0	MAP2K4	1.001e-26	2.23e-25	1.001e-26	2.23e-25	6.773	True	26.0	24.65
2.0	KDM5C	2.0030000000000003e-26	4.437e-25	2.0030000000000003e-26	4.437e-25	6.949	True	25.7	24.35
2.0	MED12	3.8160000000000006e-26	8.406e-25	3.8160000000000006e-26	8.406e-25	8.582	True	25.42	24.08
2.0	FGFR2	4.2120000000000005e-26	9.228e-25	4.2120000000000005e-26	9.228e-25	10.09	True	25.38	24.03
2.0	SFRP4	4.483e-26	9.768e-25	4.483e-26	9.768e-25	26.92	True	25.35	24.01
2.0	SH2B3	4.5390000000000005e-26	9.834e-25	4.5390000000000005e-26	9.834e-25	22.14	True	25.34	24.01
2.0	AMER1	1.142e-25	2.448e-24	1.142e-25	2.448e-24	6.4	True	24.94	23.61
2.0	SDHC	1.1670000000000001e-25	2.487e-24	1.1670000000000001e-25	2.487e-24	25.42	True	24.93	23.6
2.0	RFWD3	6.455e-24	1.3609999999999999e-22	6.455e-24	1.3609999999999999e-22	27.55	True	23.19	21.87
2.0	LEPROTL1	1.901e-23	3.9659999999999995e-22	1.901e-23	3.9659999999999995e-22	19.05	True	22.72	21.4
2.0	NTHL1	1.0179999999999999e-22	2.091e-21	1.0179999999999999e-22	2.091e-21	48.61	True	21.99	20.68
2.0	PPP6C	1.173e-22	2.397e-21	1.173e-22	2.397e-21	39.42	True	21.93	20.62
2.0	IKZF1	4.591e-22	9.288e-21	4.591e-22	9.288e-21	9.678	True	21.34	20.03
2.0	EXT1	6.095999999999999e-22	1.2210000000000001e-20	6.095999999999999e-22	1.2210000000000001e-20	14.74	True	21.21	19.91
2.0	IGF2BP2	1.142e-21	2.2750000000000003e-20	1.142e-21	2.2750000000000003e-20	14.3	True	20.94	19.64
2.0	PPP2R1A	2.497e-21	4.9e-20	2.497e-21	4.9e-20	6.96	True	20.6	19.31
2.0	DNMT3A	1.047e-20	2.026e-19	1.047e-20	2.026e-19	7.741	True	19.98	18.69
2.0	TNFRSF14	2.37e-19	4.539e-18	2.37e-19	4.539e-18	24.29	True	18.63	17.34
2.0	CBLB	2.956e-19	5.634e-18	2.956e-19	5.634e-18	10.96	True	18.53	17.25
2.0	USP44	8.32e-19	1.578e-17	8.32e-19	1.578e-17	15.98	True	18.08	16.8
2.0	SMARCB1	1.063e-18	2.008e-17	1.063e-18	2.008e-17	11.63	True	17.97	16.7
2.0	ETNK1	1.327e-18	2.495e-17	1.327e-18	2.495e-17	28.28	True	17.88	16.6
2.0	ERBB2	1.199e-17	2.242e-16	1.199e-17	2.242e-16	5.502	True	16.92	15.65
2.0	CASP3	1.793e-17	3.338e-16	1.793e-17	3.338e-16	31.35	True	16.75	15.48
2.0	FH	2.774e-17	5.118e-16	2.774e-17	5.118e-16	15.41	True	16.56	15.29
2.0	MGMT	3.454e-17	6.312e-16	3.454e-17	6.312e-16	24.71	True	16.46	15.2
2.0	RAD17	6.021e-17	1.095e-15	6.021e-17	1.095e-15	12.37	True	16.22	14.96
2.0	ERCC2	3.127e-16	5.637e-15	3.127e-16	5.637e-15	9.281	True	15.5	14.25
2.0	SMARCD1	4.929e-16	8.843e-15	4.929e-16	8.843e-15	17.27	True	15.31	14.05
2.0	SDHB	5.081e-16	9.075e-15	5.081e-16	9.075e-15	26.77	True	15.29	14.04
2.0	TRAF7	7.248e-16	1.289e-14	7.248e-16	1.289e-14	11.52	True	15.14	13.89
2.0	PIK3CB	7.56e-16	1.338e-14	7.56e-16	1.338e-14	39.85	True	15.12	13.87
2.0	AR	1.299e-15	2.278e-14	1.299e-15	2.278e-14	24.34	True	14.89	13.64
2.0	NFKBIE	2.409e-15	4.189e-14	2.409e-15	4.189e-14	12.58	True	14.62	13.38
2.0	ERCC3	8.142e-15	1.392e-13	8.142e-15	1.392e-13	10.73	True	14.09	12.86
2.0	XPO1	8.303e-15	1.413e-13	8.303e-15	1.413e-13	17.63	True	14.08	12.85
2.0	ERBB4	1.664e-14	2.783e-13	1.664e-14	2.783e-13	8.458	True	13.78	12.56
2.0	CDKN1B	2.54e-14	4.214e-13	2.54e-14	4.214e-13	5.49	True	13.6	12.38
2.0	CIC	3.298e-14	5.449e-13	3.298e-14	5.449e-13	10.61	True	13.48	12.26
2.0	WT1	1.121e-13	1.844e-12	1.121e-13	1.844e-12	8.567	True	12.95	11.73
2.0	SMAD2	1.208e-13	1.971e-12	1.208e-13	1.971e-12	6.326	True	12.92	11.71
2.0	KDM6A	1.402e-13	2.279e-12	1.402e-13	2.279e-12	3.333	True	12.85	11.64
2.0	SMAD3	2.625e-13	4.196e-12	2.625e-13	4.196e-12	5.875	True	12.58	11.38
2.0	LATS2	2.904e-13	4.624e-12	2.904e-13	4.624e-12	8.631	True	12.54	11.33
2.0	CDKN2C	5.705e-13	9.048e-12	5.705e-13	9.048e-12	18.38	True	12.24	11.04
2.0	ERBB3	7.763e-13	1.212e-11	7.763e-13	1.212e-11	5.593	True	12.11	10.92
2.0	GNAS	1.176e-12	1.821e-11	1.176e-12	1.821e-11	6.431	True	11.93	10.74
2.0	MUTYH	1.632e-12	2.517e-11	1.632e-12	2.517e-11	12.74	True	11.79	10.6
2.0	SMAD4	4.373e-12	6.668e-11	4.373e-12	6.668e-11	3.841	True	11.36	10.18
2.0	FANCG	4.878e-12	7.41e-11	4.878e-12	7.41e-11	17.28	True	11.31	10.13
2.0	PHOX2B	6.482e-11	9.554e-10	6.482e-11	9.554e-10	13.21	True	10.19	9.02
2.0	ELF3	1.076e-10	1.574e-09	1.076e-10	1.574e-09	3.837	True	9.968	8.803
2.0	APC	3.326e-10	4.795e-09	3.326e-10	4.795e-09	1.681	True	9.478	8.319
2.0	SOX21	3.406e-10	4.893e-09	3.406e-10	4.893e-09	18.19	True	9.468	8.31
2.0	CHD4	1.117e-09	1.566e-08	1.117e-09	1.566e-08	5.27	True	8.952	7.805
2.0	TBX3	2.181e-09	3.023e-08	2.181e-09	3.023e-08	4.502	True	8.661	7.52
2.0	MAX	3.463e-09	4.752e-08	3.463e-09	4.752e-08	7.437	True	8.46	7.323
2.0	STK11	5.257e-09	7.114e-08	5.257e-09	7.114e-08	3.266	True	8.279	7.148
2.0	SUFU	8.829e-09	1.187e-07	8.829e-09	1.187e-07	9.138	True	8.054	6.926
2.0	CDH1	2.612e-08	3.452e-07	2.612e-08	3.452e-07	2.236	True	7.583	6.462
2.0	ACVR1	4.459e-08	5.874e-07	4.459e-08	5.874e-07	13.96	True	7.351	6.231
2.0	KEAP1	4.646e-08	6.1e-07	4.646e-08	6.1e-07	5.007	True	7.333	6.215
2.0	PRDM1	8.936e-08	1.166e-06	8.936e-08	1.166e-06	7.244	True	7.049	5.933
2.0	GATA2	9.368e-08	1.218e-06	9.368e-08	1.218e-06	inf	True	7.028	5.914
2.0	FEN1	9.95e-08	1.285e-06	9.95e-08	1.285e-06	15.5	True	7.002	5.891
2.0	SBDS	9.95e-08	1.285e-06	9.95e-08	1.285e-06	15.5	True	7.002	5.891
2.0	CACNA1D	1.634e-07	2.09e-06	1.634e-07	2.09e-06	27.84	True	6.787	5.68
2.0	SDHA	5.085e-07	6.401e-06	5.085e-07	6.401e-06	3.017	True	6.294	5.194
2.0	RBM10	8.309e-07	1.036e-05	8.309e-07	1.036e-05	2.689	True	6.08	4.985
2.0	EXT2	1.217e-06	1.503e-05	1.217e-06	1.503e-05	6.729	True	5.915	4.823
2.0	BCL6	1.394e-06	1.716e-05	1.394e-06	1.716e-05	inf	True	5.856	4.765
2.0	RPL10	1.409e-06	1.73e-05	1.409e-06	1.73e-05	8.527	True	5.851	4.762
2.0	JAK1	1.768e-06	2.157e-05	1.768e-06	2.157e-05	15.91	True	5.753	4.666
2.0	BAP1	1.933e-06	2.344e-05	1.933e-06	2.344e-05	2.808	True	5.714	4.63
2.0	NT5C2	3.684e-06	4.453e-05	3.684e-06	4.453e-05	19.47	True	5.434	4.351
2.0	KLF6	4.355e-06	5.232e-05	4.355e-06	5.232e-05	7.307	True	5.361	4.281
2.0	TP63	6.288e-06	7.51e-05	6.288e-06	7.51e-05	9.642	True	5.201	4.124
2.0	EED	8.03e-06	9.476e-05	8.03e-06	9.476e-05	5.982	True	5.095	4.023
2.0	EZH2	3.088e-05	0.0003508	3.088e-05	0.0003508	7.371	True	4.51	3.455
2.0	BIRC3	3.879e-05	0.0004369	3.879e-05	0.0004369	8.56	True	4.411	3.36
2.0	NF2	5.513e-05	0.000614	5.513e-05	0.000614	2.857	True	4.259	3.212
2.0	TMEM127	6.072e-05	0.0006725	6.072e-05	0.0006725	13.89	True	4.217	3.172
2.0	PPM1D	9.8e-05	0.001079	9.8e-05	0.001079	55.44	True	4.009	2.967
2.0	TBL1XR1	0.0002758	0.002947	0.0002758	0.002947	9.256	True	3.559	2.531
2.0	FOXL2	0.0002941	0.003135	0.0002941	0.003135	5.854	True	3.531	2.504
2.0	LEF1	0.0006066	0.00628	0.0006066	0.00628	7.572	True	3.217	2.202
2.0	RAD21	0.0007389	0.00763	0.0007389	0.00763	9.907	True	3.131	2.118
2.0	MTOR	0.001078	0.01101	0.001078	0.01101	2.753	True	2.968	1.958
2.0	RPL5	0.00117	0.0119	0.00117	0.0119	3.662	True	2.932	1.925
2.0	SDHAF2	0.001667	0.01661	0.001667	0.01661	7.704	True	2.778	1.78
2.0	KRAS	0.001832	0.01816	0.001832	0.01816	1.319	True	2.737	1.741
2.0	CDKN2A	0.002643	0.02569	0.002643	0.02569	1.748	True	2.578	1.59
2.0	GATA3	0.003032	0.0294	0.003032	0.0294	1.635	True	2.518	1.532
2.0	SDHD	0.003247	0.0314	0.003247	0.0314	6.302	True	2.488	1.503
2.0	NFE2L2	0.00425	0.04012	0.00425	0.04012	2.146	True	2.372	1.397
2.0	FES	0.004561	0.04296	0.004561	0.04296	inf	True	2.341	1.367
2.0	CEBPA	0.007299	0.06699	0.007299	0.06699	4.951	True	2.137	1.174
2.0	SOCS1	0.009045	0.0817	0.009045	0.0817	6.156	True	2.044	1.088
3.0	SRSF2	6.569e-26	1.416e-24	6.569e-26	1.416e-24	inf	True	25.18	23.85
3.0	IDH2	1.115e-12	1.734e-11	1.115e-12	1.734e-11	11.34	True	11.95	10.76
3.0	NRAS	3.917e-12	5.997e-11	3.917e-12	5.997e-11	3.827	True	11.41	10.22
3.0	CEBPA	2.462e-11	3.697e-10	2.462e-11	3.697e-10	33.22	True	10.61	9.432
3.0	JAK2	5.445e-11	8.086e-10	5.445e-11	8.086e-10	72.24	True	10.26	9.092
3.0	PTPN11	1.202e-09	1.678e-08	1.202e-09	1.678e-08	9.849	True	8.92	7.775
3.0	WT1	1.401e-09	1.95e-08	1.401e-09	1.95e-08	7.964	True	8.853	7.71
3.0	FLT3	2.962e-09	4.08e-08	2.962e-09	4.08e-08	48.06	True	8.528	7.389
3.0	TET2	5.082e-09	6.901e-08	5.082e-09	6.901e-08	3.903	True	8.294	7.161
3.0	NF2	1.111e-08	1.488e-07	1.111e-08	1.488e-07	4.989	True	7.954	6.827
3.0	GNAQ	3.749e-05	0.0004235	3.749e-05	0.0004235	47.7	True	4.426	3.373
3.0	KIT	5.27e-05	0.0005886	5.27e-05	0.0005886	11.96	True	4.278	3.23
3.0	GNA11	6.62e-05	0.0007312	6.62e-05	0.0007312	inf	True	4.179	3.136
3.0	NOTCH1	9.995e-05	0.001098	9.995e-05	0.001098	3.452	True	4.0	2.959
3.0	JAK3	0.0001639	0.001771	0.0001639	0.001771	23.85	True	3.785	2.752
3.0	MPL	0.001639	0.01637	0.001639	0.01637	inf	True	2.785	1.786
3.0	DNMT3A	0.005081	0.04763	0.005081	0.04763	2.527	True	2.294	1.322
3.0	KLF4	0.00856	0.07792	0.00856	0.07792	8.923	True	2.068	1.108
3.0	SETBP1	0.009315	0.08394	0.009315	0.08394	23.76	True	2.031	1.076
3.0	NT5C2	0.01107	0.09889	0.01107	0.09889	7.931	True	1.956	1.005
3.0	TRRAP	0.01107	0.09889	0.01107	0.09889	7.931	True	1.956	1.005
4.0	PIK3CA	2.8489999999999996e-240	4.183e-238	2.8489999999999996e-240	4.183e-238	5.091	True	239.5	237.4
4.0	CDH1	3.0340000000000002e-192	3.4369999999999997e-190	3.0340000000000002e-192	3.4369999999999997e-190	17.86	True	191.5	189.5
4.0	GATA3	1.551e-170	1.4650000000000001e-168	1.551e-170	1.4650000000000001e-168	21.64	True	169.8	167.8
4.0	MAP3K1	2.533e-59	9.565000000000001e-58	2.533e-59	9.565000000000001e-58	3.703	True	58.6	57.02
4.0	AKT1	2.71e-29	6.1760000000000005e-28	2.71e-29	6.1760000000000005e-28	5.141	True	28.57	27.21
4.0	SF3B1	6.003e-11	8.881e-10	6.003e-11	8.881e-10	3.366	True	10.22	9.052
4.0	TBX3	8.344e-10	1.173e-08	8.344e-10	1.173e-08	3.306	True	9.079	7.931
4.0	FOXA1	3.914e-09	5.352e-08	3.914e-09	5.352e-08	12.35	True	8.407	7.271
4.0	NCOR1	2.009e-07	2.562e-06	2.009e-07	2.562e-06	1.874	True	6.697	5.591
4.0	CDKN1B	1.815e-06	2.208e-05	1.815e-06	2.208e-05	2.398	True	5.741	4.656
4.0	MAP2K4	9.28e-06	0.0001089	9.28e-06	0.0001089	1.977	True	5.032	3.963
4.0	ERBB2	0.00581	0.05395	0.00581	0.05395	1.574	True	2.236	1.268
5.0	FGFR3	2.3849999999999997e-187	2.626e-185	2.3849999999999997e-187	2.626e-185	238.7	True	186.6	184.6
5.0	KDM6A	3.3629999999999998e-68	1.4179999999999998e-66	3.3629999999999998e-68	1.4179999999999998e-66	9.912	True	67.47	65.85
5.0	CDKN2A	1.4639999999999999e-37	3.976e-36	1.4639999999999999e-37	3.976e-36	6.246	True	36.83	35.4
5.0	STAG2	1.235e-30	2.933e-29	1.235e-30	2.933e-29	6.075	True	29.91	28.53
5.0	ELF3	4.986e-22	1.004e-20	4.986e-22	1.004e-20	5.972	True	21.3	20.0
5.0	CDKN1A	1.293e-15	2.278e-14	1.293e-15	2.278e-14	26.53	True	14.89	13.64
5.0	TSC1	1.192e-14	2.003e-13	1.192e-14	2.003e-13	4.151	True	13.92	12.7
5.0	FAT1	2.072e-14	3.451e-13	2.072e-14	3.451e-13	3.113	True	13.68	12.46
5.0	HRAS	2.387e-13	3.839e-12	2.387e-13	3.839e-12	7.935	True	12.62	11.42
5.0	KMT2D	6.044e-12	9.147e-11	6.044e-12	9.147e-11	1.967	True	11.22	10.04
5.0	TP53	1.768e-10	2.568e-09	1.768e-10	2.568e-09	1.524	True	9.752	8.59
5.0	EP300	5.657e-10	8.039e-09	5.657e-10	8.039e-09	2.812	True	9.247	8.095
5.0	CREBBP	4.645e-09	6.329e-08	4.645e-09	6.329e-08	2.012	True	8.333	7.199
5.0	RHOA	7.798e-09	1.052e-07	7.798e-09	1.052e-07	19.59	True	8.108	6.978
5.0	ERBB2	5.935e-07	7.447e-06	5.935e-07	7.447e-06	2.952	True	6.227	5.128
5.0	MAPK1	4.306e-06	5.19e-05	4.306e-06	5.19e-05	37.22	True	5.366	4.285
5.0	ERBB3	1.615e-05	0.0001878	1.615e-05	0.0001878	3.066	True	4.792	3.726
5.0	RBM10	0.0002716	0.002911	0.0002716	0.002911	2.082	True	3.566	2.536
5.0	RAP1B	0.001588	0.0159	0.001588	0.0159	37.11	True	2.799	1.798
5.0	NFE2L2	0.005686	0.05292	0.005686	0.05292	2.04	True	2.245	1.276
6.0	IDH1	1.511e-33	3.7690000000000003e-32	1.511e-33	3.7690000000000003e-32	5.795	True	32.82	31.42
6.0	ATRX	9.123e-30	2.115e-28	9.123e-30	2.115e-28	4.015	True	29.04	27.67
6.0	RB1	2.775e-17	5.118e-16	2.775e-17	5.118e-16	2.82	True	16.56	15.29
6.0	H3F3A	3.108e-17	5.706e-16	3.108e-17	5.706e-16	98.96	True	16.51	15.24
6.0	IDH2	1.206e-13	1.971e-12	1.206e-13	1.971e-12	8.957	True	12.92	11.71
6.0	NF2	2.581e-08	3.423e-07	2.581e-08	3.423e-07	3.666	True	7.588	6.466
6.0	EED	0.000223	0.002403	0.000223	0.002403	4.381	True	3.652	2.619
6.0	KIT	0.002111	0.02072	0.002111	0.02072	5.755	True	2.675	1.684
6.0	DAXX	0.003749	0.0359	0.003749	0.0359	9.195	True	2.426	1.445
6.0	FGFR4	0.003749	0.0359	0.003749	0.0359	9.195	True	2.426	1.445
6.0	MYOD1	0.006441	0.05939	0.006441	0.05939	inf	True	2.191	1.226
6.0	PDGFRA	0.00858	0.07792	0.00858	0.07792	11.49	True	2.067	1.108
7.0	CTNNB1	1.689e-82	7.974e-81	1.689e-82	7.974e-81	13.38	True	81.77	80.1
7.0	PTEN	3.851e-57	1.427e-55	3.851e-57	1.427e-55	4.324	True	56.41	54.85
7.0	ARID1A	1.744e-38	4.8699999999999996e-37	1.744e-38	4.8699999999999996e-37	3.113	True	37.76	36.31
7.0	PPP2R1A	5.122e-36	1.327e-34	5.122e-36	1.327e-34	10.43	True	35.29	33.88
7.0	FGFR2	1.284e-22	2.611e-21	1.284e-22	2.611e-21	8.367	True	21.89	20.58
7.0	TP53	3.242e-21	6.331e-20	3.242e-21	6.331e-20	1.859	True	20.49	19.2
7.0	PIK3R1	2.681e-15	4.643e-14	2.681e-15	4.643e-14	3.368	True	14.57	13.33
7.0	ARHGAP35	2.391e-13	3.839e-12	2.391e-13	3.839e-12	3.575	True	12.62	11.42
7.0	CHD4	1.313e-10	1.914e-09	1.313e-10	1.914e-09	5.349	True	9.882	8.718
7.0	PIK3CA	6.482e-06	7.695e-05	6.482e-06	7.695e-05	1.411	True	5.188	4.114
7.0	CTCF	5.669e-05	0.0006296	5.669e-05	0.0006296	2.007	True	4.247	3.201
7.0	MYCN	0.0004932	0.0052	0.0004932	0.0052	12.0	True	3.307	2.284
7.0	ACVR1	0.0009744	0.01001	0.0009744	0.01001	5.608	True	3.011	2.0
7.0	FOXL2	0.003611	0.03475	0.003611	0.03475	4.205	True	2.442	1.459
7.0	AKT1	0.003823	0.0365	0.003823	0.0365	1.856	True	2.418	1.438
8.0	APC	1e-300	1e-300	1e-300	1e-300	183.2	True	300.0	300.0
8.0	KRAS	1e-300	1e-300	1e-300	1e-300	8.233	True	300.0	300.0
8.0	TP53	1.1299999999999998e-196	1.3180000000000001e-194	1.1299999999999998e-196	1.3180000000000001e-194	4.115	True	195.9	193.9
8.0	AMER1	9.186e-28	2.0690000000000003e-26	9.186e-28	2.0690000000000003e-26	4.913	True	27.04	25.68
8.0	SMAD4	1.708e-21	3.387e-20	1.708e-21	3.387e-20	4.049	True	20.77	19.47
8.0	SMAD2	7.59e-13	1.189e-11	7.59e-13	1.189e-11	4.415	True	12.12	10.92
8.0	NRAS	1.923e-12	2.955e-11	1.923e-12	2.955e-11	2.401	True	11.72	10.53
8.0	SMAD3	4.954e-10	7.065e-09	4.954e-10	7.065e-09	3.514	True	9.305	8.151
8.0	GNAS	1.111e-06	1.377e-05	1.111e-06	1.377e-05	2.992	True	5.954	4.861
8.0	ELF3	2.618e-05	0.0002982	2.618e-05	0.0002982	2.023	True	4.582	3.525
8.0	MTOR	4.257e-05	0.0004768	4.257e-05	0.0004768	2.564	True	4.371	3.322
8.0	BRAF	0.0003495	0.003715	0.0003495	0.003715	1.402	True	3.457	2.43
8.0	FBXW7	0.001222	0.0124	0.001222	0.0124	1.446	True	2.913	1.907
8.0	ERBB3	0.001462	0.01472	0.001462	0.01472	1.934	True	2.835	1.832
8.0	MAP2K1	0.003839	0.0365	0.003839	0.0365	2.425	True	2.416	1.438
9.0	STK11	1.844e-68	7.948e-67	1.844e-68	7.948e-67	13.98	True	67.73	66.1
9.0	TP53	2.216e-56	8.062e-55	2.216e-56	8.062e-55	2.567	True	55.65	54.09
9.0	KRAS	2.829e-52	1.001e-50	2.829e-52	1.001e-50	2.952	True	51.55	50.0
9.0	RBM10	1.743e-49	5.761e-48	1.743e-49	5.761e-48	8.892	True	48.76	47.24
9.0	EGFR	1.036e-37	2.854e-36	1.036e-37	2.854e-36	12.24	True	36.98	35.54
9.0	NFE2L2	1.398e-31	3.3590000000000005e-30	1.398e-31	3.3590000000000005e-30	9.298	True	30.85	29.47
9.0	CSMD3	3.994e-21	7.762000000000001e-20	3.994e-21	7.762000000000001e-20	2.473	True	20.4	19.11
9.0	CDKN2A	1.389e-15	2.427e-14	1.389e-15	2.427e-14	3.228	True	14.86	13.61
9.0	LRP1B	3.718e-15	6.41e-14	3.718e-15	6.41e-14	2.195	True	14.43	13.19
9.0	KEAP1	6.303e-13	9.956e-12	6.303e-13	9.956e-12	6.314	True	12.2	11.0
9.0	RB1	1.26e-11	1.899e-10	1.26e-11	1.899e-10	2.235	True	10.9	9.721
9.0	PTPRD	3.234e-10	4.681e-09	3.234e-10	4.681e-09	2.765	True	9.49	8.33
9.0	POLQ	4.502e-10	6.445e-09	4.502e-10	6.445e-09	2.396	True	9.347	8.191
9.0	NF1	2.196e-07	2.791e-06	2.196e-07	2.791e-06	1.79	True	6.658	5.554
9.0	SMARCA4	4.98e-07	6.289e-06	4.98e-07	6.289e-06	2.491	True	6.303	5.201
9.0	CNTNAP2	1.082e-06	1.345e-05	1.082e-06	1.345e-05	2.129	True	5.966	4.871
9.0	BIRC6	6.402e-06	7.623e-05	6.402e-06	7.623e-05	1.689	True	5.194	4.118
9.0	CDH10	1.714e-05	0.0001982	1.714e-05	0.0001982	2.007	True	4.766	3.703
9.0	MAX	2.075e-05	0.0002385	2.075e-05	0.0002385	4.16	True	4.683	3.622
9.0	FAT1	4.053e-05	0.0004553	4.053e-05	0.0004553	1.831	True	4.392	3.342
9.0	PTPRC	0.000463	0.004895	0.000463	0.004895	2.009	True	3.334	2.31
9.0	ARID2	0.001992	0.0196	0.001992	0.0196	1.691	True	2.701	1.708
9.0	MET	0.003833	0.0365	0.003833	0.0365	6.644	True	2.416	1.438
9.0	MED12	0.005632	0.05255	0.005632	0.05255	1.886	True	2.249	1.279
10.0	SPOP	2.204e-21	4.3490000000000007e-20	2.204e-21	4.3490000000000007e-20	9.39	True	20.66	19.36
10.0	CDKN1B	8.858e-06	0.0001042	8.858e-06	0.0001042	4.568	True	5.053	3.982
10.0	ZMYM3	1.652e-05	0.0001915	1.652e-05	0.0001915	3.645	True	4.782	3.718
10.0	FOXA1	0.003262	0.03147	0.003262	0.03147	7.469	True	2.487	1.502
10.0	CDK12	0.01008	0.09064	0.01008	0.09064	2.651	True	1.996	1.043
11.0	NRAS	3.126e-91	1.746e-89	3.126e-91	1.746e-89	28.34	True	90.5	88.76
11.0	BRAF	4.033e-85	1.9499999999999998e-83	4.033e-85	1.9499999999999998e-83	16.54	True	84.39	82.71
11.0	PTPRT	1.527e-23	3.2039999999999997e-22	1.527e-23	3.2039999999999997e-22	7.818	True	22.82	21.49
11.0	RAC1	8.127999999999999e-23	1.679e-21	8.127999999999999e-23	1.679e-21	95.7	True	22.09	20.78
11.0	MUC16	2.225e-19	4.283e-18	2.225e-19	4.283e-18	531.3	True	18.65	17.37
11.0	ARID2	2.52e-16	4.562e-15	2.52e-16	4.562e-15	6.687	True	15.6	14.34
11.0	CNTNAP2	4.646e-15	7.975e-14	4.646e-15	7.975e-14	5.819	True	14.33	13.1
11.0	CDKN2A	8.69e-15	1.472e-13	8.69e-15	1.472e-13	5.862	True	14.06	12.83
11.0	GRIN2A	6.481e-13	1.02e-11	6.481e-13	1.02e-11	7.247	True	12.19	10.99
11.0	KNSTRN	2.48e-11	3.71e-10	2.48e-11	3.71e-10	304.7	True	10.61	9.431
11.0	LRP1B	3.302e-11	4.922e-10	3.302e-11	4.922e-10	3.168	True	10.48	9.308
11.0	PTPRC	9.629e-11	1.414e-09	9.629e-11	1.414e-09	6.146	True	10.02	8.85
11.0	PTPRD	7.637e-10	1.078e-08	7.637e-10	1.078e-08	4.824	True	9.117	7.968
11.0	MAP2K1	1.325e-08	1.768e-07	1.325e-08	1.768e-07	12.41	True	7.878	6.752
11.0	PTPRB	1.568e-08	2.086e-07	1.568e-08	2.086e-07	4.582	True	7.805	6.681
11.0	CUX1	1.207e-07	1.554e-06	1.207e-07	1.554e-06	3.113	True	6.918	5.808
11.0	KMT2D	2.542e-07	3.221e-06	2.542e-07	3.221e-06	2.309	True	6.595	5.492
11.0	FAT4	7.312e-07	9.146e-06	7.312e-07	9.146e-06	3.891	True	6.136	5.039
11.0	CSMD3	1.761e-06	2.155e-05	1.761e-06	2.155e-05	2.371	True	5.754	4.667
11.0	ERBB4	7.834e-06	9.272e-05	7.834e-06	9.272e-05	6.731	True	5.106	4.033
11.0	NF1	1.589e-05	0.0001853	1.589e-05	0.0001853	2.367	True	4.799	3.732
11.0	ROBO2	1.798e-05	0.0002073	1.798e-05	0.0002073	3.017	True	4.745	3.683
11.0	EZH2	2.19e-05	0.000251	2.19e-05	0.000251	12.99	True	4.66	3.6
11.0	IKZF3	3.109e-05	0.0003522	3.109e-05	0.0003522	4.031	True	4.507	3.453
11.0	POLQ	0.0001032	0.00113	0.0001032	0.00113	2.656	True	3.986	2.947
11.0	NOTCH2	0.0001073	0.001172	0.0001073	0.001172	2.529	True	3.97	2.931
11.0	BIRC6	0.0001511	0.001637	0.0001511	0.001637	2.196	True	3.821	2.786
11.0	CBL	0.0004001	0.004241	0.0004001	0.004241	14.35	True	3.398	2.372
11.0	A1CF	0.0005265	0.005479	0.0005265	0.005479	inf	True	3.279	2.261
11.0	BCL2L12	0.0005265	0.005479	0.0005265	0.005479	inf	True	3.279	2.261
11.0	CDK4	0.0005265	0.005479	0.0005265	0.005479	inf	True	3.279	2.261
11.0	LYN	0.0005265	0.005479	0.0005265	0.005479	inf	True	3.279	2.261
11.0	PLCG1	0.0005265	0.005479	0.0005265	0.005479	inf	True	3.279	2.261
11.0	IKZF1	0.0005599	0.005811	0.0005599	0.005811	4.21	True	3.252	2.236
11.0	GPC5	0.001032	0.01058	0.001032	0.01058	3.836	True	2.986	1.976
11.0	TP63	0.001442	0.01455	0.001442	0.01455	9.561	True	2.841	1.837
11.0	KDR	0.001555	0.01561	0.001555	0.01561	85.58	True	2.808	1.806
11.0	FANCD2	0.00174	0.01729	0.00174	0.01729	3.054	True	2.759	1.762
11.0	FANCE	0.001901	0.01879	0.001901	0.01879	5.083	True	2.721	1.726
11.0	CACNA1D	0.002267	0.02208	0.002267	0.02208	14.3	True	2.645	1.656
11.0	TRRAP	0.002267	0.02208	0.002267	0.02208	14.3	True	2.645	1.656
11.0	ARHGAP26	0.00405	0.03841	0.00405	0.03841	3.365	True	2.393	1.416
11.0	FH	0.004733	0.04447	0.004733	0.04447	5.01	True	2.325	1.352
11.0	HRAS	0.00536	0.05013	0.00536	0.05013	4.046	True	2.271	1.3
11.0	CDC73	0.00615	0.05684	0.00615	0.05684	3.12	True	2.211	1.245
11.0	MGMT	0.006619	0.06089	0.006619	0.06089	5.929	True	2.179	1.215
11.0	POLG	0.007469	0.06839	0.007469	0.06839	3.011	True	2.127	1.165
11.0	DNMT3A	0.00859	0.07792	0.00859	0.07792	2.934	True	2.066	1.108
12.0	SF3B1	2.618e-23	5.435e-22	2.618e-23	5.435e-22	18.0	True	22.58	21.26
12.0	BIRC3	9.957e-15	1.68e-13	9.957e-15	1.68e-13	65.58	True	14.0	12.77
12.0	MYD88	6.86e-10	9.715e-09	6.86e-10	9.715e-09	174.9	True	9.164	8.013
12.0	XPO1	1.422e-07	1.825e-06	1.422e-07	1.825e-06	16.77	True	6.847	5.739
12.0	NRAS	5.598e-06	6.706e-05	5.598e-06	6.706e-05	3.646	True	5.252	4.174
12.0	NFKBIE	2.574e-05	0.0002942	2.574e-05	0.0002942	9.286	True	4.589	3.531
12.0	PTPN11	0.0002639	0.002835	0.0002639	0.002835	7.578	True	3.579	2.547
12.0	CD79B	0.0008852	0.009116	0.0008852	0.009116	114.5	True	3.053	2.04
12.0	DDX3X	0.00114	0.01162	0.00114	0.01162	4.735	True	2.943	1.935
12.0	SOCS1	0.001288	0.01303	0.001288	0.01303	17.24	True	2.89	1.885
12.0	TNFAIP3	0.002148	0.02103	0.002148	0.02103	4.9	True	2.668	1.677
12.0	TNFRSF14	0.004072	0.03853	0.004072	0.03853	6.78	True	2.39	1.414
12.0	IKZF3	0.008607	0.07792	0.008607	0.07792	2.924	True	2.065	1.108
12.0	MAP2K1	0.01082	0.09703	0.01082	0.09703	5.006	True	1.966	1.013
13.0	IDH1	3.972e-162	3.5790000000000005e-160	3.972e-162	3.5790000000000005e-160	52.68	True	161.4	159.4
13.0	ATRX	3.3720000000000002e-34	8.57e-33	3.3720000000000002e-34	8.57e-33	6.838	True	33.47	32.07
13.0	EGFR	3.563e-33	8.668e-32	3.563e-33	8.668e-32	17.63	True	32.45	31.06
13.0	PTEN	2.317e-13	3.749e-12	2.317e-13	3.749e-12	2.851	True	12.64	11.43
13.0	NF1	2.963e-09	4.08e-08	2.963e-09	4.08e-08	2.691	True	8.528	7.389
13.0	PTPN11	6.948e-08	9.092e-07	6.948e-08	9.092e-07	9.236	True	7.158	6.041
13.0	CIC	1.032e-05	0.0001208	1.032e-05	0.0001208	6.657	True	4.986	3.918
13.0	IDH2	0.0001191	0.001298	0.0001191	0.001298	5.389	True	3.924	2.887
13.0	RB1	0.0001201	0.001305	0.0001201	0.001305	2.086	True	3.92	2.885
