## Supplementary tables for "Pan-cancer tumour classification and risk stratification from whole-genome somatic variants via dual-task representation learning": TableS4.deltaR2_PC~driver+age+sex_nopole_nomsi.tsv

Driver	PC	TumourType	Delta_R2
NF2	pc3	Adult glioma	0.1023740346072926
NRAS	pc4	Adult glioma	0.1028763042468647
NF2	pc7	Adult glioma	0.1110919114740626
IDH1	pc22	Adult glioma	0.117730701954451
IDH1	pc7	Adult glioma	0.1232706464325252
ATRX	pc11	Adult glioma	0.1378395930845252
NF2	pc8	Adult glioma	0.1389341115058302
IDH1	pc17	Adult glioma	0.1441753541159833
ATRX	pc16	Adult glioma	0.1452654223156578
IDH1	pc10	Adult glioma	0.1479497440792059
IDH1	pc26	Adult glioma	0.149678504113129
ATRX	pc31	Adult glioma	0.1569587652561662
IDH1	pc5	Adult glioma	0.1666910395636096
IDH1	pc28	Adult glioma	0.1927150106797883
IDH1	pc13	Adult glioma	0.2173651168359259
IDH1	pc24	Adult glioma	0.2258681915573318
IDH1	pc20	Adult glioma	0.2434528667484976
IDH1	pc16	Adult glioma	0.3732013056899697
IDH1	pc11	Adult glioma	0.382778926957243
IDH1	pc31	Adult glioma	0.3938058978997362
FGFR3	pc4	Bladder	0.0584565455077458
TP53	pc24	Bladder	0.0618584600687771
ZNRF3	pc14	Bladder	0.0625892579469707
KDM6A	pc7	Bladder	0.0626749966009196
FGFR3	pc29	Bladder	0.0640654773014661
TP53	pc16	Bladder	0.0676803352037874
FGFR3	pc18	Bladder	0.0692776334886172
FGFR3	pc30	Bladder	0.0696674564684939
FGFR3	pc10	Bladder	0.076607248466109
KDM6A	pc14	Bladder	0.0805395069591193
TP53	pc18	Bladder	0.0811474713119514
FGFR3	pc8	Bladder	0.0823121795274575
FGFR3	pc6	Bladder	0.0890582394898057
TP53	pc29	Bladder	0.0912744798611814
FGFR3	pc15	Bladder	0.0920863463392646
FGFR3	pc16	Bladder	0.0926908063472637
PPP6C	pc16	Bladder	0.0955427150439368
FGFR3	pc14	Bladder	0.1164330655207049
FGFR3	pc7	Bladder	0.1498718346705457
TP53	pc4	Bladder	0.1713163245110129
TP53	pc23	Breast	0.0415813652775042
CDH1	pc14	Breast	0.0436235470821995
CDH1	pc16	Breast	0.0460874630247922
TP53	pc31	Breast	0.0485027115257926
CDH1	pc11	Breast	0.0505262719042576
TP53	pc13	Breast	0.0537310605839791
TP53	pc10	Breast	0.0559738153816905
PIK3CA	pc7	Breast	0.0569152020409701
TP53	pc8	Breast	0.0621103979678449
TP53	pc12	Breast	0.0641597663950724
PIK3CA	pc11	Breast	0.0678103989458412
PIK3CA	pc17	Breast	0.0678675223027382
PIK3CA	pc19	Breast	0.0769654271745303
PIK3CA	pc14	Breast	0.0785763923852767
TP53	pc18	Breast	0.0811034483078838
TP53	pc17	Breast	0.0949414971504618
TP53	pc14	Breast	0.0955006030882417
TP53	pc20	Breast	0.1389743281513338
TP53	pc15	Breast	0.1397379000981371
TP53	pc5	Breast	0.169858502670938
KLF6	pc6	Colorectal	0.0314914216108824
ERCC5	pc6	Colorectal	0.0314914216108824
APC	pc22	Colorectal	0.0320629226601842
TP53	pc21	Colorectal	0.0322047693482433
APC	pc3	Colorectal	0.0329773549718535
KRAS	pc2	Colorectal	0.037000995516791
KRAS	pc1	Colorectal	0.0428178739368052
TP53	pc3	Colorectal	0.0438227470754917
APC	pc20	Colorectal	0.0453378552830462
TP53	pc17	Colorectal	0.0474164216059599
APC	pc19	Colorectal	0.0557717759742169
APC	pc14	Colorectal	0.0566468626388855
APC	pc17	Colorectal	0.0599684298198374
TP53	pc2	Colorectal	0.0610457280922029
APC	pc16	Colorectal	0.0939889952370589
TP53	pc8	Colorectal	0.0974739756968684
TP53	pc1	Colorectal	0.1014619541240157
APC	pc2	Colorectal	0.2190529897321317
APC	pc8	Colorectal	0.2395845781761568
APC	pc1	Colorectal	0.3049195841812619
PTEN	pc4	Endometrial carcinoma	0.1086114500154908
CTNNB1	pc14	Endometrial carcinoma	0.1156327518352626
PTEN	pc13	Endometrial carcinoma	0.1172286538567224
ARID1A	pc10	Endometrial carcinoma	0.1252171777648035
ARID1A	pc13	Endometrial carcinoma	0.1254840274307064
TP53	pc3	Endometrial carcinoma	0.1382322946030831
ARID1A	pc2	Endometrial carcinoma	0.1426126038768242
PTEN	pc15	Endometrial carcinoma	0.1446857591177819
PTEN	pc2	Endometrial carcinoma	0.1490866660373092
ARID1A	pc14	Endometrial carcinoma	0.1504338926390592
PTEN	pc14	Endometrial carcinoma	0.1542402897846834
PTEN	pc10	Endometrial carcinoma	0.1610146164990035
ARID1A	pc15	Endometrial carcinoma	0.1655852050774614
TP53	pc14	Endometrial carcinoma	0.1720272718456353
ARID1A	pc12	Endometrial carcinoma	0.1740724553521689
TP53	pc2	Endometrial carcinoma	0.185021418837567
TP53	pc12	Endometrial carcinoma	0.1991062693852844
PTEN	pc12	Endometrial carcinoma	0.2424585628482701
TP53	pc13	Endometrial carcinoma	0.2629403030384976
TP53	pc15	Endometrial carcinoma	0.2856610047188958
ASXL1	pc19	Haemonc	0.0397033731044179
SRSF2	pc18	Haemonc	0.0410725393240889
ATM	pc30	Haemonc	0.0426500924318511
TET2	pc22	Haemonc	0.0428234660085147
SF3B1	pc25	Haemonc	0.0429871698060101
SF3B1	pc13	Haemonc	0.0447657875736761
SF3B1	pc2	Haemonc	0.0448817308698109
ATM	pc14	Haemonc	0.0451676176726176
ATM	pc22	Haemonc	0.0482568130426303
SRSF2	pc7	Haemonc	0.0514248643202547
SF3B1	pc22	Haemonc	0.054260882057089
SRSF2	pc17	Haemonc	0.0560012603741644
SF3B1	pc5	Haemonc	0.0571717472276583
IDH2	pc7	Haemonc	0.0597108634375923
TET2	pc17	Haemonc	0.060244021519309
IDH2	pc19	Haemonc	0.0603385302984722
SF3B1	pc30	Haemonc	0.0632146898080863
SRSF2	pc19	Haemonc	0.0660006886572235
SF3B1	pc14	Haemonc	0.0680086431990146
IDH2	pc17	Haemonc	0.0695582872484908
KRAS	pc18	Hepatopancreatobiliary	0.1530800169023699
APC	pc15	Hepatopancreatobiliary	0.166740471575167
KRAS	pc20	Hepatopancreatobiliary	0.16916930534989
TP53	pc2	Hepatopancreatobiliary	0.1692789372152883
APC	pc7	Hepatopancreatobiliary	0.1762581354418311
TP53	pc1	Hepatopancreatobiliary	0.1829169193327756
KRAS	pc22	Hepatopancreatobiliary	0.1839762570621718
KRAS	pc13	Hepatopancreatobiliary	0.1879809194179399
APC	pc9	Hepatopancreatobiliary	0.1881826499864443
KRAS	pc24	Hepatopancreatobiliary	0.1970262515694739
KRAS	pc4	Hepatopancreatobiliary	0.2044956729194083
KRAS	pc29	Hepatopancreatobiliary	0.2380197313611132
KRAS	pc9	Hepatopancreatobiliary	0.2746738872295494
KRAS	pc11	Hepatopancreatobiliary	0.277552388247458
APC	pc17	Hepatopancreatobiliary	0.2959796303172392
APC	pc2	Hepatopancreatobiliary	0.3152074745878451
KRAS	pc12	Hepatopancreatobiliary	0.3337850611035489
KRAS	pc10	Hepatopancreatobiliary	0.3600413289638933
KRAS	pc19	Hepatopancreatobiliary	0.3963363607347527
APC	pc1	Hepatopancreatobiliary	0.5280821837211308
NFE2L2	pc5	Lung	0.0421438440560287
NCOR2	pc11	Lung	0.042395146806629
TP53	pc8	Lung	0.0491531016158742
TGFBR2	pc1	Lung	0.0499079326518304
BAP1	pc26	Lung	0.0537573025902792
KRAS	pc18	Lung	0.0542959153236118
NFE2L2	pc16	Lung	0.0582244219784767
STK11	pc10	Lung	0.0596933710448458
TP53	pc26	Lung	0.0606960883687713
KRAS	pc16	Lung	0.0700320414185297
APC	pc2	Lung	0.0731654401981845
TP53	pc7	Lung	0.0749860343629624
TP53	pc12	Lung	0.078578401734594
KRAS	pc4	Lung	0.0802053054951101
TP53	pc16	Lung	0.0838494032278374
KRAS	pc1	Lung	0.0866065561094131
EGFR	pc22	Lung	0.1024383565354907
APC	pc1	Lung	0.1115137761405092
TP53	pc5	Lung	0.1225494173313713
KRAS	pc10	Lung	0.1318639448278219
NF2	pc2	Malignant melanoma	0.0501213056814975
GNAQ	pc24	Malignant melanoma	0.0521666930196761
BRAF	pc4	Malignant melanoma	0.0529827655255193
BRAF	pc9	Malignant melanoma	0.0531156340476219
BRAF	pc2	Malignant melanoma	0.0544585942875925
BRAF	pc10	Malignant melanoma	0.0557271131824568
BRAF	pc22	Malignant melanoma	0.0579059966696685
GNAQ	pc4	Malignant melanoma	0.0588530430403321
BRAF	pc8	Malignant melanoma	0.0589105627763146
HRAS	pc20	Malignant melanoma	0.0599420099731876
BRAF	pc12	Malignant melanoma	0.0641638098576935
BRAF	pc14	Malignant melanoma	0.0666883783644139
NF2	pc13	Malignant melanoma	0.0678924178761369
GNAQ	pc12	Malignant melanoma	0.0688390349341779
NF2	pc18	Malignant melanoma	0.0727506945945873
BRAF	pc6	Malignant melanoma	0.080164827020585
GNA11	pc10	Malignant melanoma	0.0847848828218778
NF2	pc8	Malignant melanoma	0.0910177059555178
HNF1A	pc17	Malignant melanoma	0.1031649354705173
GNAQ	pc8	Malignant melanoma	0.1438147462129884
SMARCA4	pc1	Oral oropharyngeal	0.0771225976715744
CDKN2A	pc20	Oral oropharyngeal	0.0780032108907982
HRAS	pc5	Oral oropharyngeal	0.0794835420010052
CDKN2A	pc14	Oral oropharyngeal	0.0803454474510104
TP53	pc14	Oral oropharyngeal	0.0883095713009992
TP53	pc29	Oral oropharyngeal	0.0917980195124905
TP53	pc7	Oral oropharyngeal	0.0971236113253666
TP53	pc2	Oral oropharyngeal	0.0998851177492566
TP53	pc1	Oral oropharyngeal	0.1000790780080119
TP53	pc12	Oral oropharyngeal	0.1197327447782774
TP53	pc3	Oral oropharyngeal	0.1297486588216121
TP53	pc22	Oral oropharyngeal	0.1305864804211527
TP53	pc6	Oral oropharyngeal	0.131514901543628
TP53	pc9	Oral oropharyngeal	0.1405669932774176
TP53	pc8	Oral oropharyngeal	0.1421119867260882
TP53	pc4	Oral oropharyngeal	0.1464597331894898
TP53	pc15	Oral oropharyngeal	0.1591264885549713
TP53	pc16	Oral oropharyngeal	0.1959000074588817
TP53	pc5	Oral oropharyngeal	0.202210147225159
TP53	pc11	Oral oropharyngeal	0.2179073302630281
TP53	pc22	Ovarian	0.1230893394213017
TP53	pc6	Ovarian	0.125688727917629
PIK3CA	pc7	Ovarian	0.1263551085554489
KRAS	pc2	Ovarian	0.1320476536598552
ARID1A	pc7	Ovarian	0.1341511229185815
ARID1A	pc21	Ovarian	0.1367748569557595
KRAS	pc7	Ovarian	0.1372650919969269
PIK3CA	pc20	Ovarian	0.1517219333536065
PIK3CA	pc21	Ovarian	0.1567188631139313
PIK3CA	pc6	Ovarian	0.1634597691515779
ARID1A	pc6	Ovarian	0.1634685497696273
ARID1A	pc9	Ovarian	0.1687715249011859
PIK3CA	pc22	Ovarian	0.1796204029017428
TP53	pc2	Ovarian	0.1812438992792175
KRAS	pc10	Ovarian	0.1820585921734886
KRAS	pc15	Ovarian	0.1881810753583421
TP53	pc13	Ovarian	0.1893604770748236
TP53	pc15	Ovarian	0.1897820844709558
TP53	pc8	Ovarian	0.262379566580831
TP53	pc20	Ovarian	0.2950597027066719
SPOP	pc11	Prostate	0.041156120381131
SPOP	pc23	Prostate	0.0462369673219924
STAG2	pc10	Prostate	0.0474173193238426
FGFR3	pc10	Prostate	0.0474173193238426
FGFR3	pc14	Prostate	0.0494912993217853
STAG2	pc14	Prostate	0.0494912993217853
STAG2	pc7	Prostate	0.0526567363879185
FGFR3	pc7	Prostate	0.0526567363879185
SPOP	pc16	Prostate	0.0699629992765596
ERBB2	pc12	Prostate	0.0707432394382058
NOTCH2	pc12	Prostate	0.0707432394382058
SPOP	pc21	Prostate	0.0768351440199597
SPOP	pc3	Prostate	0.0775596034855279
FGFR3	pc12	Prostate	0.0818507997094152
STAG2	pc12	Prostate	0.0818507997094152
SPOP	pc30	Prostate	0.0890868531831823
NOTCH2	pc6	Prostate	0.1162615497074089
ERBB2	pc6	Prostate	0.1162615497074089
FGFR3	pc6	Prostate	0.1542070970909407
STAG2	pc6	Prostate	0.1542070970909407
PBRM1	pc10	Renal	0.0638634673754294
VHL	pc10	Renal	0.0659884564943302
PBRM1	pc8	Renal	0.0713036088614381
FGFR3	pc6	Renal	0.0716547386260844
HRAS	pc7	Renal	0.0728434890558221
VHL	pc26	Renal	0.0740110740657884
VHL	pc1	Renal	0.0741266335889361
FGFR3	pc9	Renal	0.074488947496946
VHL	pc8	Renal	0.0752863456525165
PBRM1	pc7	Renal	0.0789672280966324
VHL	pc7	Renal	0.0824342156817371
TP53	pc9	Renal	0.0828401618788368
FGFR3	pc4	Renal	0.0947322912775485
PBRM1	pc3	Renal	0.1007375598784503
VHL	pc3	Renal	0.1066780986645355
VHL	pc2	Renal	0.1071460644698136
PBRM1	pc2	Renal	0.111806494700573
FGFR3	pc2	Renal	0.127794372797553
FGFR3	pc15	Renal	0.1628151610155085
FGFR3	pc7	Renal	0.2575193333853248
PIK3R1	pc3	Sarcoma	0.0385248879305519
NF1	pc10	Sarcoma	0.0389974633242986
FGFR4	pc5	Sarcoma	0.0403066003228594
NOTCH2	pc32	Sarcoma	0.044967140903679
IDH1	pc33	Sarcoma	0.0450161713375956
PIK3R1	pc23	Sarcoma	0.0503660344905088
ZFHX3	pc3	Sarcoma	0.051139230727304
CCNC	pc23	Sarcoma	0.0513347518199623
IDH1	pc19	Sarcoma	0.0536260175444791
IDH1	pc14	Sarcoma	0.0556219388452409
CDH1	pc23	Sarcoma	0.0556335156951628
CDH1	pc3	Sarcoma	0.0563492289548126
CCNC	pc3	Sarcoma	0.0598833635891461
NOTCH2	pc7	Sarcoma	0.0609207810994844
ATRX	pc13	Sarcoma	0.0632529671083513
FGFR4	pc23	Sarcoma	0.0686737788825396
IDH1	pc16	Sarcoma	0.0724961157122016
FGFR4	pc3	Sarcoma	0.0801098032827061
IDH1	pc6	Sarcoma	0.0876795344079395
IDH1	pc21	Sarcoma	0.1182365311723054
APC	pc1	Upper gastrointestinal	0.0649476397135818
BRCA2	pc32	Upper gastrointestinal	0.0658807987164561
TP53	pc15	Upper gastrointestinal	0.0677358150724676
KIT	pc3	Upper gastrointestinal	0.0679566609758799
RB1	pc28	Upper gastrointestinal	0.0683608872006109
TP53	pc6	Upper gastrointestinal	0.0713374264098725
APC	pc2	Upper gastrointestinal	0.0749946985023783
SETD1B	pc7	Upper gastrointestinal	0.0773734222424771
PRKAR1A	pc7	Upper gastrointestinal	0.0782349537394397
KRAS	pc7	Upper gastrointestinal	0.0788457599153548
TP53	pc9	Upper gastrointestinal	0.0788710393022938
KIT	pc12	Upper gastrointestinal	0.0853219317314735
SETD1B	pc3	Upper gastrointestinal	0.0883645086177002
TP53	pc10	Upper gastrointestinal	0.0924248403306959
TP53	pc1	Upper gastrointestinal	0.0980934513660889
TP53	pc8	Upper gastrointestinal	0.1137706896913379
TP53	pc12	Upper gastrointestinal	0.1178984653381252
KRAS	pc19	Upper gastrointestinal	0.122040038279005
KRAS	pc11	Upper gastrointestinal	0.1297573188659919
CUX1	pc5	Upper gastrointestinal	0.1317499205568875
