## Supplementary tables for "Pan-cancer tumour classification and risk stratification from whole-genome somatic variants via dual-task representation learning": TableS6.deltaR2_PC~driver+age+sex.tsv

Driver	PC	TumourType	Delta_R2
NRAS	pc6	Adult glioma	0.0930125772059881
TP53	pc26	Adult glioma	0.0953025336512053
NF2	pc7	Adult glioma	0.1016217132922241
IDH1	pc22	Adult glioma	0.1167523337926516
ATRX	pc16	Adult glioma	0.1198613715067596
IDH1	pc7	Adult glioma	0.1269654688352153
NF2	pc8	Adult glioma	0.1302445031970586
IDH1	pc26	Adult glioma	0.139375160183263
ATRX	pc11	Adult glioma	0.1419103102572658
IDH1	pc17	Adult glioma	0.1421599044882251
IDH1	pc10	Adult glioma	0.1483159076942534
ATRX	pc31	Adult glioma	0.1495361891228317
IDH1	pc5	Adult glioma	0.1586457922072306
IDH1	pc28	Adult glioma	0.1812304700556857
IDH1	pc13	Adult glioma	0.2189754208873074
IDH1	pc24	Adult glioma	0.2221483729159143
IDH1	pc20	Adult glioma	0.2402662164544897
IDH1	pc16	Adult glioma	0.3623132268272584
IDH1	pc11	Adult glioma	0.3679720949858936
IDH1	pc31	Adult glioma	0.3851862968271645
ACVR2A	pc12	Bladder	0.0708953562785623
TP53	pc24	Bladder	0.0717301857530174
FGFR3	pc8	Bladder	0.0721791859980811
KDM6A	pc7	Bladder	0.0733705768185513
RNF43	pc1	Bladder	0.0733890608548001
FGFR3	pc4	Bladder	0.0740876610155525
KDM6A	pc14	Bladder	0.0772250581607266
FGFR3	pc29	Bladder	0.0781858601664774
BRCA1	pc12	Bladder	0.0811740718357598
FGFR3	pc16	Bladder	0.0825663176233798
TP53	pc18	Bladder	0.0833429430629159
FGFR3	pc18	Bladder	0.0853327704928824
FGFR3	pc6	Bladder	0.0861726378373886
FGFR3	pc10	Bladder	0.0947390938789103
TP53	pc29	Bladder	0.0951650333146147
NFKBIE	pc12	Bladder	0.1130917166730181
MSH6	pc12	Bladder	0.1147402226175577
FGFR3	pc14	Bladder	0.1183902219753474
FGFR3	pc7	Bladder	0.1521345386155294
TP53	pc4	Bladder	0.1892208281435445
CDH1	pc16	Breast	0.0397054245770223
CDH1	pc14	Breast	0.0415113478285318
TP53	pc16	Breast	0.0425880406307908
TP53	pc31	Breast	0.0467111330609126
CDH1	pc11	Breast	0.0494975513566131
TP53	pc10	Breast	0.0508116052204855
TP53	pc13	Breast	0.0559136313868097
TP53	pc8	Breast	0.0595910923505665
PIK3CA	pc7	Breast	0.0597254853336133
TP53	pc12	Breast	0.0668268474249993
PIK3CA	pc11	Breast	0.0706731017758124
PIK3CA	pc17	Breast	0.0709248329774486
PIK3CA	pc14	Breast	0.0794187872353123
TP53	pc18	Breast	0.0801521723716047
PIK3CA	pc19	Breast	0.081278608291639
TP53	pc17	Breast	0.0910742947090739
TP53	pc14	Breast	0.0916838562378474
TP53	pc15	Breast	0.1348076702247369
TP53	pc20	Breast	0.1416773360219998
TP53	pc5	Breast	0.1705241489544799
SETD1B	pc13	Colorectal	0.2265078791362222
DROSHA	pc12	Colorectal	0.2280367329252434
ACVR2A	pc31	Colorectal	0.2297384418921587
ACVR2A	pc12	Colorectal	0.2378495826988396
KMT2C	pc13	Colorectal	0.2388802586983719
BLM	pc13	Colorectal	0.2396260704231007
PBRM1	pc18	Colorectal	0.241658811660638
PBRM1	pc13	Colorectal	0.2421258466635134
ACVR2A	pc20	Colorectal	0.2429509211754906
TGFBR2	pc13	Colorectal	0.2488995903838912
KMT2C	pc18	Colorectal	0.2581364259954536
SETD1B	pc18	Colorectal	0.2604275374841404
ACVR2A	pc11	Colorectal	0.2614364568525511
DROSHA	pc13	Colorectal	0.2678533606966481
TGFBR2	pc18	Colorectal	0.2729575250235183
BLM	pc18	Colorectal	0.278324722044204
RNF43	pc18	Colorectal	0.2788598747037756
ACVR2A	pc13	Colorectal	0.2957084861216297
DROSHA	pc18	Colorectal	0.314154337829011
ACVR2A	pc18	Colorectal	0.3564248746870114
PBRM1	pc13	Endometrial carcinoma	0.1786913866504969
BLM	pc11	Endometrial carcinoma	0.1815720350175196
ZFHX3	pc12	Endometrial carcinoma	0.1815772237382001
DROSHA	pc16	Endometrial carcinoma	0.1864877923151953
BLM	pc16	Endometrial carcinoma	0.1883881192144355
KMT2C	pc13	Endometrial carcinoma	0.1883991864456908
ARID1A	pc16	Endometrial carcinoma	0.1917433860971936
ZFHX3	pc30	Endometrial carcinoma	0.1951834642013794
SETD1B	pc13	Endometrial carcinoma	0.1954514003165494
KMT2D	pc13	Endometrial carcinoma	0.197605484207283
ZFHX3	pc11	Endometrial carcinoma	0.1988065027982243
ZFHX3	pc16	Endometrial carcinoma	0.2133043151030585
DROSHA	pc13	Endometrial carcinoma	0.2215628946960364
ARID1A	pc2	Endometrial carcinoma	0.2265677957885299
PTEN	pc12	Endometrial carcinoma	0.2333086569822118
BLM	pc13	Endometrial carcinoma	0.2343044216838496
ARID1A	pc15	Endometrial carcinoma	0.2369900879557476
ZFHX3	pc13	Endometrial carcinoma	0.2440166341766824
ARID1A	pc12	Endometrial carcinoma	0.2463843659714357
ARID1A	pc13	Endometrial carcinoma	0.2736948975998283
IDH2	pc4	Haemonc	0.038598647033788
TET2	pc22	Haemonc	0.0390619327814903
IDH2	pc22	Haemonc	0.039576032776762
ATM	pc30	Haemonc	0.0396056545851815
SRSF2	pc18	Haemonc	0.0408349248695136
ATM	pc22	Haemonc	0.041882629798433
SF3B1	pc2	Haemonc	0.0422198260635582
SF3B1	pc13	Haemonc	0.0424119997160071
SF3B1	pc25	Haemonc	0.0430072297940988
IDH2	pc19	Haemonc	0.0509217090019141
SRSF2	pc7	Haemonc	0.0514120601121553
SF3B1	pc22	Haemonc	0.0535544628994945
SF3B1	pc5	Haemonc	0.054544984478826
SRSF2	pc17	Haemonc	0.0559060213216862
IDH2	pc7	Haemonc	0.0565668321189981
TET2	pc17	Haemonc	0.0580646511411112
SF3B1	pc30	Haemonc	0.0619592567560082
SF3B1	pc14	Haemonc	0.066105777683421
SRSF2	pc19	Haemonc	0.0661468178749044
IDH2	pc17	Haemonc	0.0690518296692532
KRAS	pc13	Hepatopancreatobiliary	0.1306131142413172
KRAS	pc24	Hepatopancreatobiliary	0.1343810293003894
TP53	pc2	Hepatopancreatobiliary	0.1373246219057123
KRAS	pc20	Hepatopancreatobiliary	0.138375954547421
APC	pc8	Hepatopancreatobiliary	0.1414300505050465
TP53	pc1	Hepatopancreatobiliary	0.1434718565888217
KRAS	pc4	Hepatopancreatobiliary	0.1469677740315246
KRAS	pc29	Hepatopancreatobiliary	0.1674173865516588
APC	pc21	Hepatopancreatobiliary	0.1680828564526535
KRAS	pc9	Hepatopancreatobiliary	0.1765610776515874
APC	pc15	Hepatopancreatobiliary	0.1786323343385736
KRAS	pc11	Hepatopancreatobiliary	0.2124138087257517
KRAS	pc12	Hepatopancreatobiliary	0.2558125135427771
APC	pc7	Hepatopancreatobiliary	0.2623389882375709
APC	pc9	Hepatopancreatobiliary	0.263776951584581
KRAS	pc19	Hepatopancreatobiliary	0.2935812842264477
KRAS	pc10	Hepatopancreatobiliary	0.2948720195470341
APC	pc2	Hepatopancreatobiliary	0.3670156567133497
APC	pc17	Hepatopancreatobiliary	0.4045248281606115
APC	pc1	Hepatopancreatobiliary	0.5808653632053067
KRAS	pc6	Lung	0.0733499008020682
KRAS	pc17	Lung	0.0794236395015275
TP53	pc22	Lung	0.0810918253187895
KRAS	pc20	Lung	0.0925070543723589
EGFR	pc22	Lung	0.0948529731578088
KRAS	pc15	Lung	0.1061664612295775
KRAS	pc27	Lung	0.107477802248074
KRAS	pc4	Lung	0.1109501883159306
TP53	pc3	Lung	0.1110081838708982
TP53	pc11	Lung	0.114884413002932
TP53	pc16	Lung	0.1360404337348527
KRAS	pc1	Lung	0.1379092934069786
TP53	pc12	Lung	0.1389934746473824
TP53	pc13	Lung	0.1458246572216259
TP53	pc7	Lung	0.1576592638812169
KRAS	pc29	Lung	0.1589727000196291
KRAS	pc16	Lung	0.1651135998755882
KRAS	pc18	Lung	0.190163457593304
TP53	pc5	Lung	0.2090943913931149
KRAS	pc10	Lung	0.2167298955257001
BRAF	pc12	Malignant melanoma	0.0635787610363382
GNAQ	pc6	Malignant melanoma	0.0658970977330239
GNA11	pc10	Malignant melanoma	0.0675168078638498
GNAQ	pc2	Malignant melanoma	0.0677601170243955
BRAF	pc6	Malignant melanoma	0.0699986510297885
TRAF7	pc4	Malignant melanoma	0.0702067616081896
NTHL1	pc28	Malignant melanoma	0.0708242972892176
GNAQ	pc4	Malignant melanoma	0.071210196971131
GNAQ	pc12	Malignant melanoma	0.0758602526479341
TRAF7	pc22	Malignant melanoma	0.077050283916175
NTHL1	pc13	Malignant melanoma	0.0784852230806866
FANCA	pc13	Malignant melanoma	0.078976015965131
FBXO11	pc13	Malignant melanoma	0.0840888062403339
FBXO11	pc4	Malignant melanoma	0.0914392607239403
FANCA	pc4	Malignant melanoma	0.103057974223899
FBXO11	pc22	Malignant melanoma	0.115803434184894
NTHL1	pc4	Malignant melanoma	0.1197925560731822
FANCA	pc22	Malignant melanoma	0.1224086715913773
NTHL1	pc22	Malignant melanoma	0.1330778726206373
GNAQ	pc8	Malignant melanoma	0.1427729939025547
TP53	pc22	Oral oropharyngeal	0.0646787812268467
TP53	pc14	Oral oropharyngeal	0.0647150191401395
TP53	pc1	Oral oropharyngeal	0.0658869389177216
TP53	pc28	Oral oropharyngeal	0.0677707605447811
LEF1	pc9	Oral oropharyngeal	0.0694402236194526
CDC73	pc12	Oral oropharyngeal	0.0707755651276181
TP53	pc3	Oral oropharyngeal	0.0748997259001329
TP53	pc9	Oral oropharyngeal	0.0785493621209422
TP53	pc6	Oral oropharyngeal	0.0792747874524885
NOTCH2	pc9	Oral oropharyngeal	0.080830916638487
TP53	pc2	Oral oropharyngeal	0.108971166719313
LEF1	pc12	Oral oropharyngeal	0.128608124402717
MAP3K1	pc12	Oral oropharyngeal	0.1292480946444704
TP53	pc8	Oral oropharyngeal	0.1349622471759131
TP53	pc4	Oral oropharyngeal	0.1426821186563454
NOTCH2	pc12	Oral oropharyngeal	0.1475365056265591
TP53	pc15	Oral oropharyngeal	0.1496358072225364
TP53	pc5	Oral oropharyngeal	0.166531224421801
TP53	pc16	Oral oropharyngeal	0.1829708001845599
TP53	pc11	Oral oropharyngeal	0.1837991742645581
ARID1A	pc15	Ovarian	0.1325980455066315
ARID1A	pc9	Ovarian	0.1336062408350872
PIK3CA	pc20	Ovarian	0.1445653895531568
ARID1A	pc12	Ovarian	0.1467580599160003
ARID1A	pc13	Ovarian	0.1470740992254881
TP53	pc6	Ovarian	0.1506332903604312
KRAS	pc10	Ovarian	0.1525550978020565
PIK3CA	pc2	Ovarian	0.1543588463706682
SETD1B	pc12	Ovarian	0.1544404573268795
KRAS	pc15	Ovarian	0.1597458659150064
PIK3CA	pc6	Ovarian	0.1607194995661958
PTEN	pc12	Ovarian	0.1688448847219079
PIK3CA	pc22	Ovarian	0.1741643700738379
ARID1A	pc6	Ovarian	0.175598250697671
ARID1A	pc2	Ovarian	0.1802241308505208
TP53	pc2	Ovarian	0.1915230912649921
TP53	pc13	Ovarian	0.1981221209176842
TP53	pc15	Ovarian	0.2038677068875299
TP53	pc8	Ovarian	0.2671632462278418
TP53	pc20	Ovarian	0.2889970844465878
ERBB2	pc12	Prostate	0.0624791253303709
BAX	pc5	Prostate	0.0628508548399985
BLM	pc15	Prostate	0.0644354576410924
MSH2	pc14	Prostate	0.0645509686644827
LATS2	pc14	Prostate	0.0645509686644827
SPOP	pc21	Prostate	0.065264203961282
SPOP	pc3	Prostate	0.0675612274481247
STAG2	pc12	Prostate	0.0722989047162132
FGFR3	pc12	Prostate	0.0722989047162132
SPOP	pc30	Prostate	0.0748479676879277
ACVR2A	pc14	Prostate	0.0754992353178299
NOTCH2	pc14	Prostate	0.0755583393547281
ACVR2A	pc15	Prostate	0.0767251515928538
ACVR2A	pc5	Prostate	0.0839486093201402
NOTCH2	pc6	Prostate	0.0844439981848808
MSH2	pc15	Prostate	0.0908505875741111
LATS2	pc15	Prostate	0.0908505875741111
ERBB2	pc6	Prostate	0.1072879515624133
FGFR3	pc6	Prostate	0.1422474614722045
STAG2	pc6	Prostate	0.1422474614722045
FGFR3	pc6	Renal	0.0646827639211731
PBRM1	pc10	Renal	0.0654323675419263
VHL	pc10	Renal	0.0660483875334272
VHL	pc1	Renal	0.0674938715831453
HRAS	pc7	Renal	0.0677829223074263
FGFR3	pc9	Renal	0.0686086150909019
VHL	pc26	Renal	0.0689725955984175
PBRM1	pc8	Renal	0.0705759781504696
VHL	pc8	Renal	0.0721500082523988
PBRM1	pc7	Renal	0.0737718988877179
FGFR3	pc4	Renal	0.082450853536288
VHL	pc7	Renal	0.0830249140293512
PBRM1	pc3	Renal	0.0932685897779277
TP53	pc9	Renal	0.0985331015682865
VHL	pc3	Renal	0.0997842812757116
PBRM1	pc2	Renal	0.1013908825601956
FGFR3	pc2	Renal	0.1022587404948296
VHL	pc2	Renal	0.1025677407314534
FGFR3	pc15	Renal	0.1406055033189422
FGFR3	pc7	Renal	0.2089511706251053
NOTCH2	pc9	Sarcoma	0.0383937962059723
BLM	pc2	Sarcoma	0.0405356526757521
NRAS	pc6	Sarcoma	0.0407053125374345
CCNC	pc7	Sarcoma	0.0436018974442021
MUC16	pc6	Sarcoma	0.04399105023013
FANCE	pc6	Sarcoma	0.04399105023013
NF1	pc10	Sarcoma	0.0441559522388967
CDH1	pc3	Sarcoma	0.0450639950019027
PIK3R1	pc23	Sarcoma	0.0450778414822791
IDH1	pc33	Sarcoma	0.0475490654473383
NOTCH2	pc7	Sarcoma	0.0515553423901246
IDH1	pc19	Sarcoma	0.0526387523622119
ATRX	pc13	Sarcoma	0.0552188826181935
IDH1	pc14	Sarcoma	0.0602907582647521
FGFR4	pc23	Sarcoma	0.0613113107811492
FLCN	pc7	Sarcoma	0.0631945232621583
FGFR4	pc3	Sarcoma	0.0740584610676123
IDH1	pc16	Sarcoma	0.0749808635508307
IDH1	pc6	Sarcoma	0.0892115126267173
IDH1	pc21	Sarcoma	0.1089970434627329
ACVR2A	pc2	Upper gastrointestinal	0.1373160684487296
SPEN	pc13	Upper gastrointestinal	0.1414220769936235
CHD2	pc13	Upper gastrointestinal	0.1438892678806526
DROSHA	pc13	Upper gastrointestinal	0.1457336022206671
ACVR2A	pc12	Upper gastrointestinal	0.1459124687168658
NCOR2	pc12	Upper gastrointestinal	0.1511391472598423
PBRM1	pc26	Upper gastrointestinal	0.1523141359780558
CPEB3	pc26	Upper gastrointestinal	0.1623408782311309
NF1	pc26	Upper gastrointestinal	0.1657674810246883
ACVR2A	pc13	Upper gastrointestinal	0.1726150822350978
BAX	pc26	Upper gastrointestinal	0.17456648659846
CHD2	pc26	Upper gastrointestinal	0.1757927812474014
STAG1	pc26	Upper gastrointestinal	0.1830187815621431
NCOR2	pc13	Upper gastrointestinal	0.1872122815342721
DROSHA	pc26	Upper gastrointestinal	0.2033845636899987
ATR	pc26	Upper gastrointestinal	0.2068358925923191
LARP4B	pc26	Upper gastrointestinal	0.2081615589938362
ACVR2A	pc26	Upper gastrointestinal	0.2224617688701119
TGFBR2	pc26	Upper gastrointestinal	0.2389896648603664
NCOR2	pc26	Upper gastrointestinal	0.2513324915634686
