## Supplementary tables for "Pan-cancer tumour classification and risk stratification from whole-genome somatic variants via dual-task representation learning": TableS8.dataset_info.xls

### Sheet: dataset_info
Table S8. Genomics England Dataset Information
Tumour Types	Tumour Subtypes	Tumour Subtypes Samples	Tumour Types Samples
Adult Glioma	Anaplastic Astrocytoma	39	572
	Anaplastic Oligodendroglioma	30
	Diffuse Astrocytoma	38
	Glioblastoma	289
	Oligodendroglioma	27
	Other	81
	Unknown	68
Bladder	Adenocarcinoma	31	398
	Not Available	15
	Other	48
	Unknown	197
	Urothelial Invasive	52
	Urothelial In Situ	55
Breast	Ductal	1927	2965
	Lobular	375
	Mixed Tumour Type	66
	Mucinous Carcinoma	48
	Not Available	19
	Other	150
	Papillary	16
	Tubular Cribform	14
	Unknown	350
Colorectal	Adenocarcinoma	2381	2683
	Neuroendocrine Carcinoma	25
	Not Available	31
	Other	39
	Unknown	207
Endometrial Carcinoma	Carcinosarcoma	53	802
	Clear Cell	31
	Endometrioid Adenocarcinoma	537
	Other	27
	Serous Carcinoma	92
	Unknown	62
Haemonc	All Acute Lymphoblastic Leukaemia	156	796
	Aml Acute Myeloid Leukaemia	168
	Chronic Lymphocytic Leukaemia	163
	Chronic Myeloid Leukaemia	55
	Diffuse Large B Cell Lymphoma	20
	Multiple Myeloma	84
	Myelodysplastic Syndrome High Risk	20
	Myleoproliferative Neoplasms	56
	Non Hodgkins B Cell Lymphoma Low Moderate Grade	12
	Other	42
	Unknown	20
Hepatopancreatobiliary	Biliary Adenocarcinoma	12	312
	Cholangiocarcinoma	31
	Hepatocellular Carcinoma	24
	Neuroendocrine	15
	Other	101
	Pancreatic Adenocarcinoma	94
	Pancreatic Neuroendocrine Carcinoma	12
	Unknown	23
Lung	Adenocarcinoma	716	1559
	Large Cell	20
	Mesothelioma	31
	Mixed Tumour Type	22
	Neuroendocrine Carcinoma	33
	Not Available	30
	Other	69
	Small Cell	31
	Squamous Cell	379
	Unknown	228
Malignant Melanoma	Nodular	54	307
	Not Available	41
	Other	49
	Superficial Spreading	31
	Unknown	132
Oral Oropharyngeal	Hpv Negative Oropharyngeal Cancer	82	253
	Hpv Positive Oropharyngeal Cancer	17
	Not Available	12
	Other	86
	Squamous Cell	12
	Unknown	44
Ovarian	Carcinosarcoma	15	604
	Clear Cell	18
	Clear Cell Adenocarcinoma	21
	Endometrioid Adenocarcinoma	61
	Granulosa Cell Tumour	11
	High Grade Serous Carcinoma	316
	Low Grade Serous Adenocarcinoma	27
	Mucinous Carcinoma	31
	Other	17
	Serous Carcinoma	11
	Unknown	76
Prostate	Adenocarcinoma	497	562
	Unknown	65
Renal	Chromophobe	60	1376
	Clear Cell	737
	Non Specified Renal Carcinoma	90
	Not Available	22
	Oncocytic	23
	Other	82
	Papillary Type 1	54
	Papillary Type 2	30
	Unknown	262
	Urothelial Invasive	16
Sarcoma	Angiosarcoma	11	1085
	Chordoma	22
	Conventional Chondrosarcoma	67
	Dedifferentiated Chondrosarcoma	16
	Dedifferentiated Liposarcoma	55
	Leiomyosarcoma From All Sites	108
	Malignant Peripheral Nerve Sheath Tumour	22
	Myxofibrosarcoma	136
	Myxoid Liposarcoma	27
	Other	369
	Pleomorphic Sarcoma	77
	Primary Conventional Osteosarcoma	31
	Sarcoma Nos	42
	Synovial Sarcoma Monophasic And Biphasic	40
	Unknown	62
Upper Gastrointestinal	Adenocarcinoma	140	253
	Gastric Adenocarcinoma	63
	Other	19
	Squamous Cell	16
	Unknown	15
Total		14527
