## Supplementary tables for "Pan-cancer tumour classification and risk stratification from whole-genome somatic variants via dual-task representation learning": TableS9.MuAt_hyperparams.xlsx

### Sheet: Sheet1
Table S2. Pretrained hyper parameters setup in MuAt2
Pretrained Models	fold	#att-layer	#att-heads	#att-emb	lr	epoch	batch-size	#mutation
SNV	1	1	1	512	0.001	50	1	5000
	2	2	2	512
	3	2	2	512
	4	2	1	512
	5	2	2	512
	6	1	1	256
	7	2	1	512
	8	2	1	512
	9	1	1	256
	10	1	1	512
SNV+pos	1	1	2	512
	2	2	2	512
	3	2	2	256
	4	1	2	512
	5	1	1	256
	6	2	2	512
	7	1	1	512
	8	1	2	512
	9	1	2	512
	10	2	2	512
SNV+indel+pos	1	1	1	512
	2	1	1	512
	3	1	2	256
	4	1	2	256
	5	1	1	256
	6	1	2	256
	7	1	1	512
	8	1	1	256
	9	1	1	512
	10	1	2	512
SNV+indel+SV+pos	1	1	2	256
	2	1	1	512
	3	1	2	512
	4	1	2	256
	5	1	2	256
	6	2	1	512
	7	1	2	512
	8	1	1	128
	9	1	1	512
	10	1	1	512
SNV+indel+SV+pos+ges	1	1	1	256
	2	1	2	512
	3	1	1	512
	4	1	2	256
	5	1	2	128
	6	1	1	512
	7	1	2	512
	8	1	2	256
	9	1	2	412
	10	2	2	512
