## Supplementary tables for "Pan-cancer tumour classification and risk stratification from whole-genome somatic variants via dual-task representation learning": TableS10.driver_prevalence_percentage.tsv

driver	tumour_type	prevalence_precentage
AKT1	Adult glioma	1.0
APC	Adult glioma	1.0
AR	Adult glioma	6.0
ARHGAP26	Adult glioma	1.0
ARHGAP35	Adult glioma	1.0
ARHGEF10	Adult glioma	1.0
ARID1A	Adult glioma	2.0
ARID2	Adult glioma	2.0
ASXL1	Adult glioma	1.0
ATM	Adult glioma	1.0
ATR	Adult glioma	15.0
ATRX	Adult glioma	14.000000000000002
AXIN2	Adult glioma	1.0
BAP1	Adult glioma	1.0
BAZ1A	Adult glioma	1.0
BCOR	Adult glioma	4.0
BCORL1	Adult glioma	2.0
BIRC6	Adult glioma	3.0
BLM	Adult glioma	1.0
BMPR1A	Adult glioma	1.0
BRAF	Adult glioma	2.0
BRCA2	Adult glioma	1.0
BUB1B	Adult glioma	1.0
CBL	Adult glioma	1.0
CCNC	Adult glioma	1.0
CDC73	Adult glioma	1.0
CDH1	Adult glioma	1.0
CDH10	Adult glioma	1.0
CDKN2A	Adult glioma	2.0
CHD2	Adult glioma	2.0
CHEK2	Adult glioma	1.0
CIC	Adult glioma	2.0
CNOT3	Adult glioma	1.0
CNTNAP2	Adult glioma	1.0
CREBBP	Adult glioma	3.0
CSMD3	Adult glioma	2.0
CUX1	Adult glioma	2.0
CYLD	Adult glioma	1.0
DICER1	Adult glioma	1.0
DNMT3A	Adult glioma	1.0
DROSHA	Adult glioma	2.0
EGFR	Adult glioma	7.000000000000001
EP300	Adult glioma	1.0
ESR1	Adult glioma	1.0
FANCD2	Adult glioma	1.0
FAT1	Adult glioma	1.0
FAT4	Adult glioma	1.0
FBXO11	Adult glioma	1.0
FBXW7	Adult glioma	1.0
FH	Adult glioma	1.0
GATA1	Adult glioma	1.0
IDH1	Adult glioma	28.000000000000004
IDH2	Adult glioma	1.0
IGF2BP2	Adult glioma	1.0
IKZF1	Adult glioma	1.0
IKZF3	Adult glioma	1.0
KDM6A	Adult glioma	1.0
KLF4	Adult glioma	1.0
KMT2C	Adult glioma	2.0
KMT2D	Adult glioma	3.0
KRAS	Adult glioma	1.0
LATS1	Adult glioma	1.0
LRP1B	Adult glioma	2.0
LZTR1	Adult glioma	1.0
MAP2K4	Adult glioma	1.0
MAP3K1	Adult glioma	2.0
MED12	Adult glioma	1.0
MSH6	Adult glioma	2.0
N4BP2	Adult glioma	1.0
NCOR2	Adult glioma	1.0
NF1	Adult glioma	9.0
NF2	Adult glioma	5.0
NOTCH2	Adult glioma	2.0
PBRM1	Adult glioma	2.0
PIK3CA	Adult glioma	8.0
PIK3R1	Adult glioma	2.0
PMS2	Adult glioma	1.0
POLD1	Adult glioma	1.0
POLE	Adult glioma	1.0
POLQ	Adult glioma	1.0
PRDM1	Adult glioma	1.0
PRDM2	Adult glioma	1.0
PTCH1	Adult glioma	1.0
PTEN	Adult glioma	14.000000000000002
PTPN11	Adult glioma	2.0
PTPN13	Adult glioma	1.0
PTPN6	Adult glioma	1.0
PTPRB	Adult glioma	1.0
PTPRD	Adult glioma	1.0
PTPRT	Adult glioma	1.0
RB1	Adult glioma	6.0
RBM10	Adult glioma	1.0
ROBO2	Adult glioma	1.0
RPL5	Adult glioma	1.0
SDHA	Adult glioma	1.0
SETD1B	Adult glioma	1.0
SETD2	Adult glioma	2.0
SMARCA4	Adult glioma	1.0
SMARCB1	Adult glioma	1.0
SMARCE1	Adult glioma	1.0
SPEN	Adult glioma	1.0
STAG2	Adult glioma	2.0
STK11	Adult glioma	1.0
TET2	Adult glioma	1.0
TGFBR2	Adult glioma	1.0
TP53	Adult glioma	30.0
TRAF7	Adult glioma	1.0
TSC1	Adult glioma	1.0
TSC2	Adult glioma	1.0
WNK2	Adult glioma	1.0
ZFHX3	Adult glioma	1.0
ACVR1	Bladder	1.0
ACVR1B	Bladder	1.0
ACVR2A	Bladder	2.0
AKT1	Bladder	2.0
APC	Bladder	2.0
AR	Bladder	31.0
ARHGAP26	Bladder	1.0
ARHGAP35	Bladder	2.0
ARHGEF10	Bladder	2.0
ARHGEF10L	Bladder	1.0
ARID1A	Bladder	20.0
ARID1B	Bladder	2.0
ARID2	Bladder	4.0
ASXL1	Bladder	3.0
ASXL2	Bladder	1.0
ATM	Bladder	5.0
ATR	Bladder	3.0
ATRX	Bladder	2.0
AXIN1	Bladder	1.0
AXIN2	Bladder	2.0
BAP1	Bladder	3.0
BARD1	Bladder	1.0
BAX	Bladder	1.0
BAZ1A	Bladder	1.0
BCL9L	Bladder	1.0
BCOR	Bladder	2.0
BCORL1	Bladder	2.0
BIRC6	Bladder	8.0
BLM	Bladder	1.0
BMPR1A	Bladder	1.0
BRAF	Bladder	3.0
BRCA1	Bladder	2.0
BRCA2	Bladder	2.0
BRIP1	Bladder	1.0
BUB1B	Bladder	2.0
CASP8	Bladder	2.0
CBL	Bladder	1.0
CBLB	Bladder	1.0
CDC73	Bladder	1.0
CDH1	Bladder	2.0
CDH10	Bladder	1.0
CDK12	Bladder	1.0
CDKN1A	Bladder	4.0
CDKN1B	Bladder	2.0
CDKN2A	Bladder	2.0
CHD2	Bladder	2.0
CHEK2	Bladder	2.0
CNOT3	Bladder	1.0
CNTNAP2	Bladder	1.0
CPEB3	Bladder	1.0
CREBBP	Bladder	19.0
CSMD3	Bladder	2.0
CTCF	Bladder	2.0
CTNNA1	Bladder	1.0
CTNNB1	Bladder	1.0
CUL3	Bladder	2.0
CUX1	Bladder	3.0
CYLD	Bladder	1.0
DDB2	Bladder	1.0
DDX3X	Bladder	1.0
DICER1	Bladder	1.0
DNMT3A	Bladder	1.0
DROSHA	Bladder	1.0
EED	Bladder	1.0
ELF3	Bladder	12.0
EP300	Bladder	12.0
ERBB2	Bladder	6.0
ERBB3	Bladder	4.0
ERCC2	Bladder	2.0
ERCC3	Bladder	1.0
ERCC5	Bladder	1.0
ESR1	Bladder	1.0
FANCA	Bladder	1.0
FANCD2	Bladder	2.0
FANCE	Bladder	1.0
FANCF	Bladder	1.0
FAS	Bladder	1.0
FAT1	Bladder	8.0
FAT4	Bladder	1.0
FBXW7	Bladder	3.0
FGFR2	Bladder	2.0
FGFR3	Bladder	39.0
FH	Bladder	4.0
FLCN	Bladder	1.0
GATA1	Bladder	1.0
GATA3	Bladder	2.0
GNAS	Bladder	1.0
GPC5	Bladder	1.0
HNF1A	Bladder	1.0
HRAS	Bladder	4.0
IKZF3	Bladder	1.0
KDM5C	Bladder	1.0
KDM6A	Bladder	30.0
KEAP1	Bladder	1.0
KMT2C	Bladder	11.0
KMT2D	Bladder	25.0
KRAS	Bladder	4.0
LARP4B	Bladder	3.0
LATS1	Bladder	3.0
LEPROTL1	Bladder	1.0
LRP1B	Bladder	3.0
MAP2K4	Bladder	1.0
MAP3K1	Bladder	2.0
MED12	Bladder	2.0
MEN1	Bladder	1.0
MSH6	Bladder	2.0
MTOR	Bladder	1.0
MUTYH	Bladder	1.0
N4BP2	Bladder	1.0
NCOR1	Bladder	5.0
NCOR2	Bladder	2.0
NF1	Bladder	5.0
NFE2L2	Bladder	2.0
NFKBIE	Bladder	1.0
NOTCH1	Bladder	1.0
NOTCH2	Bladder	5.0
NRAS	Bladder	2.0
PALB2	Bladder	1.0
PBRM1	Bladder	3.0
PIK3CA	Bladder	21.0
PMS2	Bladder	1.0
POLD1	Bladder	2.0
POLE	Bladder	1.0
POLG	Bladder	1.0
POLQ	Bladder	4.0
POT1	Bladder	1.0
PPP2R1A	Bladder	1.0
PRDM1	Bladder	1.0
PRDM2	Bladder	1.0
PRKAR1A	Bladder	1.0
PTCH1	Bladder	1.0
PTEN	Bladder	1.0
PTPN13	Bladder	2.0
PTPN6	Bladder	1.0
PTPRB	Bladder	2.0
PTPRD	Bladder	2.0
PTPRT	Bladder	2.0
RB1	Bladder	10.0
RBM10	Bladder	7.000000000000001
RECQL4	Bladder	1.0
RHOA	Bladder	1.0
RNF43	Bladder	1.0
ROBO2	Bladder	2.0
RPL5	Bladder	1.0
SDHA	Bladder	2.0
SDHAF2	Bladder	1.0
SDHD	Bladder	1.0
SETD1B	Bladder	2.0
SETD2	Bladder	1.0
SF3B1	Bladder	2.0
SMAD2	Bladder	1.0
SMAD3	Bladder	2.0
SMAD4	Bladder	1.0
SMARCA4	Bladder	3.0
SMARCB1	Bladder	1.0
SMARCE1	Bladder	1.0
SMC1A	Bladder	1.0
SPEN	Bladder	2.0
SPOP	Bladder	1.0
STAG1	Bladder	1.0
STAG2	Bladder	18.0
STK11	Bladder	1.0
SUFU	Bladder	1.0
TBL1XR1	Bladder	1.0
TBX3	Bladder	1.0
TET2	Bladder	2.0
TP53	Bladder	28.999999999999996
TSC1	Bladder	11.0
TSC2	Bladder	2.0
USP8	Bladder	1.0
VHL	Bladder	1.0
WNK2	Bladder	2.0
WRN	Bladder	1.0
ZFHX3	Bladder	3.0
ZNRF3	Bladder	1.0
AKT1	Breast	4.0
AR	Breast	9.0
ARHGAP35	Breast	1.0
ARID1A	Breast	5.0
ARID2	Breast	1.0
ASXL1	Breast	1.0
ATM	Breast	1.0
ATR	Breast	2.0
ATRX	Breast	1.0
BAZ1A	Breast	1.0
BCOR	Breast	2.0
BCORL1	Breast	2.0
BIRC6	Breast	2.0
BLM	Breast	1.0
BRCA1	Breast	1.0
BRCA2	Breast	1.0
CDH1	Breast	14.000000000000002
CDKN1B	Breast	2.0
CDKN2A	Breast	1.0
CHD2	Breast	1.0
CHEK2	Breast	1.0
CNTNAP2	Breast	1.0
CREBBP	Breast	1.0
CSMD3	Breast	2.0
CTCF	Breast	1.0
CUX1	Breast	1.0
DNMT3A	Breast	1.0
DROSHA	Breast	2.0
EP300	Breast	1.0
ERBB2	Breast	2.0
ERBB3	Breast	1.0
ESR1	Breast	1.0
FANCD2	Breast	1.0
FAT1	Breast	1.0
FH	Breast	1.0
FOXA1	Breast	1.0
GATA3	Breast	11.0
IKZF3	Breast	1.0
KDM5C	Breast	1.0
KDM6A	Breast	1.0
KMT2C	Breast	9.0
KMT2D	Breast	3.0
KRAS	Breast	1.0
LRP1B	Breast	1.0
MAP2K4	Breast	2.0
MAP3K1	Breast	11.0
NCOR1	Breast	4.0
NCOR2	Breast	1.0
NF1	Breast	3.0
NOTCH2	Breast	2.0
PALB2	Breast	1.0
PBRM1	Breast	2.0
PIK3CA	Breast	39.0
PIK3R1	Breast	1.0
POLE	Breast	1.0
POLQ	Breast	1.0
PTEN	Breast	4.0
PTPN13	Breast	1.0
PTPRD	Breast	1.0
RB1	Breast	2.0
SDHA	Breast	1.0
SETD1B	Breast	1.0
SETD2	Breast	1.0
SF3B1	Breast	2.0
SMAD4	Breast	1.0
SMARCE1	Breast	1.0
SPEN	Breast	3.0
STAG1	Breast	1.0
STAG2	Breast	1.0
STK11	Breast	1.0
TBX3	Breast	2.0
TP53	Breast	28.999999999999996
ZFHX3	Breast	1.0
ZMYM3	Breast	1.0
ACVR1	Colorectal	2.0
ACVR1B	Colorectal	2.0
ACVR2A	Colorectal	18.0
AKT1	Colorectal	1.0
AMER1	Colorectal	5.0
APC	Colorectal	74.0
AR	Colorectal	24.0
ARHGAP26	Colorectal	2.0
ARHGAP35	Colorectal	2.0
ARHGEF10	Colorectal	3.0
ARHGEF10L	Colorectal	2.0
ARID1A	Colorectal	13.0
ARID1B	Colorectal	4.0
ARID2	Colorectal	3.0
ASXL1	Colorectal	9.0
ASXL2	Colorectal	5.0
ATM	Colorectal	13.0
ATR	Colorectal	12.0
ATRX	Colorectal	5.0
AXIN1	Colorectal	2.0
AXIN2	Colorectal	6.0
B2M	Colorectal	6.0
BAP1	Colorectal	1.0
BARD1	Colorectal	1.0
BAX	Colorectal	8.0
BAZ1A	Colorectal	3.0
BCL9L	Colorectal	5.0
BCOR	Colorectal	11.0
BCORL1	Colorectal	9.0
BIRC6	Colorectal	8.0
BLM	Colorectal	11.0
BMPR1A	Colorectal	2.0
BRAF	Colorectal	15.0
BRCA1	Colorectal	3.0
BRCA2	Colorectal	6.0
BRIP1	Colorectal	2.0
BUB1B	Colorectal	1.0
CASP8	Colorectal	5.0
CASP9	Colorectal	2.0
CBL	Colorectal	1.0
CBLB	Colorectal	1.0
CCNC	Colorectal	4.0
CDC73	Colorectal	2.0
CDH1	Colorectal	7.000000000000001
CDH10	Colorectal	5.0
CDK12	Colorectal	3.0
CDKN1B	Colorectal	1.0
CDKN2A	Colorectal	1.0
CHD2	Colorectal	9.0
CHD4	Colorectal	1.0
CHEK2	Colorectal	10.0
CIC	Colorectal	1.0
CNOT3	Colorectal	2.0
CNTNAP2	Colorectal	4.0
CPEB3	Colorectal	8.0
CREBBP	Colorectal	10.0
CSMD3	Colorectal	13.0
CTCF	Colorectal	3.0
CTNNA1	Colorectal	2.0
CTNNB1	Colorectal	2.0
CUL3	Colorectal	1.0
CUX1	Colorectal	7.000000000000001
CYLD	Colorectal	2.0
DDX3X	Colorectal	1.0
DICER1	Colorectal	8.0
DNM2	Colorectal	2.0
DNMT3A	Colorectal	1.0
DROSHA	Colorectal	14.000000000000002
ELF3	Colorectal	3.0
EP300	Colorectal	4.0
ERBB2	Colorectal	2.0
ERBB3	Colorectal	2.0
ERBB4	Colorectal	1.0
ERCC2	Colorectal	1.0
ERCC3	Colorectal	1.0
ERCC4	Colorectal	1.0
ERCC5	Colorectal	3.0
ESR1	Colorectal	4.0
EXT1	Colorectal	1.0
FANCA	Colorectal	2.0
FANCC	Colorectal	1.0
FANCD2	Colorectal	2.0
FANCE	Colorectal	1.0
FAS	Colorectal	2.0
FAT1	Colorectal	5.0
FAT4	Colorectal	4.0
FBLN2	Colorectal	2.0
FBXO11	Colorectal	1.0
FBXW7	Colorectal	10.0
FH	Colorectal	9.0
FLCN	Colorectal	4.0
GATA1	Colorectal	1.0
GATA3	Colorectal	2.0
GNAS	Colorectal	2.0
GPC5	Colorectal	1.0
GRIN2A	Colorectal	3.0
HNF1A	Colorectal	3.0
IGF2BP2	Colorectal	1.0
IKZF1	Colorectal	1.0
IKZF3	Colorectal	2.0
IRS4	Colorectal	3.0
KDM5C	Colorectal	1.0
KDM6A	Colorectal	2.0
KMT2C	Colorectal	15.0
KMT2D	Colorectal	14.000000000000002
KRAS	Colorectal	37.0
LARP4B	Colorectal	6.0
LATS1	Colorectal	2.0
LATS2	Colorectal	1.0
LEPROTL1	Colorectal	1.0
LRP1B	Colorectal	13.0
LZTR1	Colorectal	2.0
MAP2K1	Colorectal	1.0
MAP2K4	Colorectal	2.0
MAP3K1	Colorectal	6.0
MED12	Colorectal	1.0
MEN1	Colorectal	2.0
MGMT	Colorectal	1.0
MLH1	Colorectal	3.0
MSH2	Colorectal	2.0
MSH6	Colorectal	7.000000000000001
MTOR	Colorectal	1.0
N4BP2	Colorectal	3.0
NBN	Colorectal	2.0
NCOR1	Colorectal	4.0
NCOR2	Colorectal	6.0
NF1	Colorectal	8.0
NF2	Colorectal	1.0
NFKBIE	Colorectal	1.0
NOTCH1	Colorectal	1.0
NOTCH2	Colorectal	5.0
NRAS	Colorectal	4.0
NTHL1	Colorectal	1.0
PALB2	Colorectal	1.0
PAX5	Colorectal	2.0
PBRM1	Colorectal	13.0
PHF6	Colorectal	1.0
PHOX2B	Colorectal	1.0
PIK3CA	Colorectal	18.0
PIK3R1	Colorectal	4.0
PMS2	Colorectal	2.0
POLD1	Colorectal	4.0
POLE	Colorectal	6.0
POLG	Colorectal	2.0
POLQ	Colorectal	4.0
POT1	Colorectal	1.0
PPP2R1A	Colorectal	1.0
PPP6C	Colorectal	1.0
PRDM2	Colorectal	7.000000000000001
PRF1	Colorectal	2.0
PRKAR1A	Colorectal	2.0
PTCH1	Colorectal	5.0
PTEN	Colorectal	6.0
PTPN13	Colorectal	4.0
PTPN6	Colorectal	2.0
PTPRB	Colorectal	3.0
PTPRC	Colorectal	2.0
PTPRD	Colorectal	3.0
PTPRT	Colorectal	5.0
RAD17	Colorectal	1.0
RB1	Colorectal	2.0
RBM10	Colorectal	2.0
RECQL4	Colorectal	2.0
RFWD3	Colorectal	1.0
RNF43	Colorectal	14.000000000000002
ROBO2	Colorectal	7.000000000000001
SDHA	Colorectal	2.0
SDHB	Colorectal	1.0
SDHC	Colorectal	1.0
SETD1B	Colorectal	11.0
SETD2	Colorectal	4.0
SFRP4	Colorectal	1.0
SH2B3	Colorectal	1.0
SIRPA	Colorectal	2.0
SMAD2	Colorectal	2.0
SMAD3	Colorectal	2.0
SMAD4	Colorectal	4.0
SMARCA4	Colorectal	3.0
SMARCB1	Colorectal	1.0
SMARCD1	Colorectal	1.0
SMARCE1	Colorectal	3.0
SMC1A	Colorectal	1.0
SPEN	Colorectal	7.000000000000001
SPOP	Colorectal	3.0
STAG1	Colorectal	6.0
STAG2	Colorectal	1.0
STK11	Colorectal	1.0
TBX3	Colorectal	1.0
TET2	Colorectal	2.0
TGFBR2	Colorectal	11.0
TNFAIP3	Colorectal	1.0
TNFRSF14	Colorectal	1.0
TP53	Colorectal	60.0
TRAF7	Colorectal	1.0
TSC1	Colorectal	2.0
TSC2	Colorectal	2.0
USP44	Colorectal	1.0
WNK2	Colorectal	4.0
WRN	Colorectal	3.0
WT1	Colorectal	1.0
XPA	Colorectal	2.0
XPC	Colorectal	1.0
ZFHX3	Colorectal	9.0
ZMYM3	Colorectal	3.0
ZNRF3	Colorectal	5.0
ZRSR2	Colorectal	1.0
ACVR1	Endometrial carcinoma	3.0
ACVR1B	Endometrial carcinoma	2.0
ACVR2A	Endometrial carcinoma	12.0
AKT1	Endometrial carcinoma	3.0
AMER1	Endometrial carcinoma	1.0
APC	Endometrial carcinoma	7.000000000000001
AR	Endometrial carcinoma	60.0
ARHGAP26	Endometrial carcinoma	2.0
ARHGAP35	Endometrial carcinoma	14.000000000000002
ARHGEF10	Endometrial carcinoma	4.0
ARHGEF10L	Endometrial carcinoma	1.0
ARID1A	Endometrial carcinoma	50.0
ARID1B	Endometrial carcinoma	7.000000000000001
ARID2	Endometrial carcinoma	2.0
ASXL1	Endometrial carcinoma	7.000000000000001
ASXL2	Endometrial carcinoma	3.0
ATM	Endometrial carcinoma	16.0
ATR	Endometrial carcinoma	16.0
ATRX	Endometrial carcinoma	7.000000000000001
AXIN1	Endometrial carcinoma	2.0
AXIN2	Endometrial carcinoma	3.0
B2M	Endometrial carcinoma	2.0
BAP1	Endometrial carcinoma	2.0
BARD1	Endometrial carcinoma	2.0
BAX	Endometrial carcinoma	8.0
BAZ1A	Endometrial carcinoma	3.0
BCOR	Endometrial carcinoma	15.0
BCORL1	Endometrial carcinoma	14.000000000000002
BIRC6	Endometrial carcinoma	10.0
BLM	Endometrial carcinoma	15.0
BMPR1A	Endometrial carcinoma	3.0
BRAF	Endometrial carcinoma	1.0
BRCA1	Endometrial carcinoma	4.0
BRCA2	Endometrial carcinoma	6.0
BRIP1	Endometrial carcinoma	2.0
BUB1B	Endometrial carcinoma	1.0
CASP3	Endometrial carcinoma	1.0
CASP8	Endometrial carcinoma	6.0
CASP9	Endometrial carcinoma	2.0
CBL	Endometrial carcinoma	2.0
CBLB	Endometrial carcinoma	2.0
CCNC	Endometrial carcinoma	4.0
CDC73	Endometrial carcinoma	4.0
CDH1	Endometrial carcinoma	5.0
CDH10	Endometrial carcinoma	4.0
CDK12	Endometrial carcinoma	2.0
CDKN1B	Endometrial carcinoma	1.0
CDKN2A	Endometrial carcinoma	2.0
CDKN2C	Endometrial carcinoma	1.0
CHD2	Endometrial carcinoma	9.0
CHD4	Endometrial carcinoma	5.0
CHEK2	Endometrial carcinoma	12.0
CIC	Endometrial carcinoma	1.0
CNOT3	Endometrial carcinoma	2.0
CNTNAP2	Endometrial carcinoma	5.0
CPEB3	Endometrial carcinoma	8.0
CREBBP	Endometrial carcinoma	12.0
CSMD3	Endometrial carcinoma	17.0
CTCF	Endometrial carcinoma	19.0
CTNNA1	Endometrial carcinoma	4.0
CTNNB1	Endometrial carcinoma	18.0
CUL3	Endometrial carcinoma	4.0
CUX1	Endometrial carcinoma	12.0
CYLD	Endometrial carcinoma	2.0
DDX3X	Endometrial carcinoma	3.0
DICER1	Endometrial carcinoma	9.0
DNM2	Endometrial carcinoma	1.0
DNMT3A	Endometrial carcinoma	1.0
DROSHA	Endometrial carcinoma	17.0
ELF3	Endometrial carcinoma	2.0
EP300	Endometrial carcinoma	7.000000000000001
ERBB2	Endometrial carcinoma	2.0
ERBB3	Endometrial carcinoma	2.0
ERBB4	Endometrial carcinoma	2.0
ERCC2	Endometrial carcinoma	2.0
ERCC3	Endometrial carcinoma	1.0
ERCC4	Endometrial carcinoma	2.0
ERCC5	Endometrial carcinoma	3.0
ESR1	Endometrial carcinoma	8.0
ETNK1	Endometrial carcinoma	2.0
EXT1	Endometrial carcinoma	1.0
EXT2	Endometrial carcinoma	1.0
EZH2	Endometrial carcinoma	1.0
FANCA	Endometrial carcinoma	3.0
FANCC	Endometrial carcinoma	1.0
FANCD2	Endometrial carcinoma	4.0
FANCE	Endometrial carcinoma	1.0
FANCG	Endometrial carcinoma	1.0
FAS	Endometrial carcinoma	2.0
FAT1	Endometrial carcinoma	7.000000000000001
FAT4	Endometrial carcinoma	6.0
FBLN2	Endometrial carcinoma	1.0
FBXO11	Endometrial carcinoma	3.0
FBXW7	Endometrial carcinoma	7.000000000000001
FGFR2	Endometrial carcinoma	10.0
FH	Endometrial carcinoma	20.0
FLCN	Endometrial carcinoma	5.0
GATA1	Endometrial carcinoma	4.0
GATA3	Endometrial carcinoma	1.0
GPC5	Endometrial carcinoma	3.0
GRIN2A	Endometrial carcinoma	3.0
HNF1A	Endometrial carcinoma	4.0
IGF2BP2	Endometrial carcinoma	1.0
IKZF1	Endometrial carcinoma	2.0
IKZF3	Endometrial carcinoma	3.0
IRS4	Endometrial carcinoma	2.0
KDM5C	Endometrial carcinoma	4.0
KDM6A	Endometrial carcinoma	3.0
KEAP1	Endometrial carcinoma	2.0
KMT2C	Endometrial carcinoma	20.0
KMT2D	Endometrial carcinoma	20.0
KRAS	Endometrial carcinoma	16.0
LARP4B	Endometrial carcinoma	3.0
LATS1	Endometrial carcinoma	3.0
LATS2	Endometrial carcinoma	1.0
LEPROTL1	Endometrial carcinoma	1.0
LRP1B	Endometrial carcinoma	13.0
LZTR1	Endometrial carcinoma	4.0
MAP2K4	Endometrial carcinoma	3.0
MAP3K1	Endometrial carcinoma	11.0
MAX	Endometrial carcinoma	1.0
MED12	Endometrial carcinoma	4.0
MEN1	Endometrial carcinoma	2.0
MGMT	Endometrial carcinoma	1.0
MLH1	Endometrial carcinoma	3.0
MSH2	Endometrial carcinoma	4.0
MSH6	Endometrial carcinoma	10.0
MTOR	Endometrial carcinoma	1.0
MUTYH	Endometrial carcinoma	1.0
MYCN	Endometrial carcinoma	1.0
N4BP2	Endometrial carcinoma	4.0
NBN	Endometrial carcinoma	4.0
NCOR1	Endometrial carcinoma	5.0
NCOR2	Endometrial carcinoma	10.0
NF1	Endometrial carcinoma	15.0
NF2	Endometrial carcinoma	1.0
NFE2L2	Endometrial carcinoma	3.0
NFKBIE	Endometrial carcinoma	1.0
NOTCH1	Endometrial carcinoma	3.0
NOTCH2	Endometrial carcinoma	8.0
NRAS	Endometrial carcinoma	2.0
NT5C2	Endometrial carcinoma	1.0
NTHL1	Endometrial carcinoma	1.0
PALB2	Endometrial carcinoma	2.0
PAX5	Endometrial carcinoma	1.0
PBRM1	Endometrial carcinoma	14.000000000000002
PHF6	Endometrial carcinoma	2.0
PIK3CA	Endometrial carcinoma	43.0
PIK3CB	Endometrial carcinoma	1.0
PIK3R1	Endometrial carcinoma	16.0
PMS2	Endometrial carcinoma	2.0
POLD1	Endometrial carcinoma	5.0
POLE	Endometrial carcinoma	8.0
POLG	Endometrial carcinoma	3.0
POLQ	Endometrial carcinoma	9.0
POT1	Endometrial carcinoma	2.0
PPP2R1A	Endometrial carcinoma	9.0
PPP6C	Endometrial carcinoma	1.0
PRDM1	Endometrial carcinoma	1.0
PRDM2	Endometrial carcinoma	7.000000000000001
PRF1	Endometrial carcinoma	1.0
PRKAR1A	Endometrial carcinoma	3.0
PTCH1	Endometrial carcinoma	5.0
PTEN	Endometrial carcinoma	49.0
PTPN13	Endometrial carcinoma	6.0
PTPN6	Endometrial carcinoma	2.0
PTPRB	Endometrial carcinoma	5.0
PTPRC	Endometrial carcinoma	5.0
PTPRD	Endometrial carcinoma	5.0
PTPRT	Endometrial carcinoma	6.0
RAD17	Endometrial carcinoma	1.0
RB1	Endometrial carcinoma	7.000000000000001
RBM10	Endometrial carcinoma	1.0
RECQL4	Endometrial carcinoma	2.0
RFWD3	Endometrial carcinoma	1.0
RNF43	Endometrial carcinoma	12.0
ROBO2	Endometrial carcinoma	6.0
RPL10	Endometrial carcinoma	1.0
RPL5	Endometrial carcinoma	1.0
SDHA	Endometrial carcinoma	2.0
SDHB	Endometrial carcinoma	1.0
SDHC	Endometrial carcinoma	1.0
SETD1B	Endometrial carcinoma	15.0
SETD2	Endometrial carcinoma	4.0
SFRP4	Endometrial carcinoma	1.0
SH2B3	Endometrial carcinoma	1.0
SIRPA	Endometrial carcinoma	2.0
SMAD2	Endometrial carcinoma	1.0
SMAD3	Endometrial carcinoma	2.0
SMAD4	Endometrial carcinoma	1.0
SMARCA4	Endometrial carcinoma	4.0
SMARCB1	Endometrial carcinoma	1.0
SMARCD1	Endometrial carcinoma	1.0
SMARCE1	Endometrial carcinoma	6.0
SMC1A	Endometrial carcinoma	3.0
SPEN	Endometrial carcinoma	7.000000000000001
SPOP	Endometrial carcinoma	5.0
STAG1	Endometrial carcinoma	7.000000000000001
STAG2	Endometrial carcinoma	5.0
STK11	Endometrial carcinoma	1.0
SUFU	Endometrial carcinoma	1.0
TBX3	Endometrial carcinoma	1.0
TET2	Endometrial carcinoma	3.0
TGFBR2	Endometrial carcinoma	7.000000000000001
TNFAIP3	Endometrial carcinoma	1.0
TNFRSF14	Endometrial carcinoma	1.0
TP53	Endometrial carcinoma	32.0
TP63	Endometrial carcinoma	1.0
TSC1	Endometrial carcinoma	4.0
TSC2	Endometrial carcinoma	4.0
USP44	Endometrial carcinoma	2.0
WNK2	Endometrial carcinoma	4.0
WRN	Endometrial carcinoma	4.0
WT1	Endometrial carcinoma	1.0
XPA	Endometrial carcinoma	2.0
XPC	Endometrial carcinoma	1.0
XPO1	Endometrial carcinoma	2.0
ZFHX3	Endometrial carcinoma	19.0
ZMYM3	Endometrial carcinoma	5.0
ZNRF3	Endometrial carcinoma	2.0
ZRSR2	Endometrial carcinoma	2.0
AR	Haemonc	2.0
ARID1A	Haemonc	1.0
ASXL1	Haemonc	2.0
ASXL2	Haemonc	1.0
ATM	Haemonc	2.0
BAZ1A	Haemonc	1.0
BCOR	Haemonc	1.0
BCORL1	Haemonc	1.0
BIRC3	Haemonc	1.0
BRAF	Haemonc	2.0
CEBPA	Haemonc	1.0
CHD2	Haemonc	2.0
CHEK2	Haemonc	1.0
CPEB3	Haemonc	1.0
CREBBP	Haemonc	3.0
CSMD3	Haemonc	1.0
DDX3X	Haemonc	1.0
DNMT3A	Haemonc	2.0
DROSHA	Haemonc	2.0
FLT3	Haemonc	1.0
IDH1	Haemonc	1.0
IDH2	Haemonc	3.0
IKZF3	Haemonc	1.0
JAK2	Haemonc	1.0
KDM6A	Haemonc	1.0
KIT	Haemonc	1.0
KMT2C	Haemonc	2.0
KMT2D	Haemonc	4.0
KRAS	Haemonc	7.000000000000001
MED12	Haemonc	1.0
MYD88	Haemonc	1.0
NCOR1	Haemonc	1.0
NF1	Haemonc	1.0
NFKBIE	Haemonc	1.0
NOTCH1	Haemonc	2.0
NRAS	Haemonc	8.0
PHF6	Haemonc	1.0
POLE	Haemonc	1.0
POT1	Haemonc	1.0
PTPN11	Haemonc	3.0
RB1	Haemonc	1.0
SDHA	Haemonc	1.0
SETD2	Haemonc	1.0
SF3B1	Haemonc	4.0
SPEN	Haemonc	1.0
SRSF2	Haemonc	2.0
STAG2	Haemonc	1.0
TET2	Haemonc	4.0
TNFAIP3	Haemonc	1.0
TP53	Haemonc	5.0
WT1	Haemonc	2.0
XPO1	Haemonc	1.0
ACVR1	Hepatopancreatobiliary	3.0
ACVR1B	Hepatopancreatobiliary	3.0
ACVR2A	Hepatopancreatobiliary	2.0
AMER1	Hepatopancreatobiliary	3.0
APC	Hepatopancreatobiliary	23.0
AR	Hepatopancreatobiliary	12.0
ARHGAP35	Hepatopancreatobiliary	1.0
ARHGEF10	Hepatopancreatobiliary	1.0
ARID1A	Hepatopancreatobiliary	6.0
ARID1B	Hepatopancreatobiliary	1.0
ARID2	Hepatopancreatobiliary	3.0
ASXL1	Hepatopancreatobiliary	2.0
ASXL2	Hepatopancreatobiliary	1.0
ATM	Hepatopancreatobiliary	2.0
ATR	Hepatopancreatobiliary	3.0
ATRX	Hepatopancreatobiliary	2.0
AXIN1	Hepatopancreatobiliary	1.0
AXIN2	Hepatopancreatobiliary	1.0
BAP1	Hepatopancreatobiliary	1.0
BAX	Hepatopancreatobiliary	1.0
BAZ1A	Hepatopancreatobiliary	1.0
BCOR	Hepatopancreatobiliary	3.0
BCORL1	Hepatopancreatobiliary	2.0
BIRC6	Hepatopancreatobiliary	2.0
BLM	Hepatopancreatobiliary	1.0
BRAF	Hepatopancreatobiliary	3.0
BRCA1	Hepatopancreatobiliary	1.0
BRCA2	Hepatopancreatobiliary	1.0
CDH1	Hepatopancreatobiliary	2.0
CDH10	Hepatopancreatobiliary	1.0
CDK12	Hepatopancreatobiliary	1.0
CDKN2A	Hepatopancreatobiliary	7.000000000000001
CHD2	Hepatopancreatobiliary	1.0
CHEK2	Hepatopancreatobiliary	1.0
CPEB3	Hepatopancreatobiliary	1.0
CREBBP	Hepatopancreatobiliary	2.0
CSMD3	Hepatopancreatobiliary	3.0
CTNNA1	Hepatopancreatobiliary	1.0
CTNNB1	Hepatopancreatobiliary	4.0
CUX1	Hepatopancreatobiliary	2.0
CYLD	Hepatopancreatobiliary	1.0
DAXX	Hepatopancreatobiliary	1.0
DICER1	Hepatopancreatobiliary	1.0
DROSHA	Hepatopancreatobiliary	1.0
ELF3	Hepatopancreatobiliary	1.0
EP300	Hepatopancreatobiliary	1.0
ERBB2	Hepatopancreatobiliary	2.0
ESR1	Hepatopancreatobiliary	1.0
FANCD2	Hepatopancreatobiliary	1.0
FBXW7	Hepatopancreatobiliary	3.0
FGFR3	Hepatopancreatobiliary	1.0
FH	Hepatopancreatobiliary	2.0
FLCN	Hepatopancreatobiliary	1.0
GATA1	Hepatopancreatobiliary	1.0
GNAS	Hepatopancreatobiliary	1.0
GRIN2A	Hepatopancreatobiliary	1.0
HNF1A	Hepatopancreatobiliary	1.0
IDH1	Hepatopancreatobiliary	1.0
IKZF3	Hepatopancreatobiliary	1.0
KDM5C	Hepatopancreatobiliary	1.0
KDM6A	Hepatopancreatobiliary	2.0
KMT2C	Hepatopancreatobiliary	4.0
KMT2D	Hepatopancreatobiliary	4.0
KRAS	Hepatopancreatobiliary	36.0
LARP4B	Hepatopancreatobiliary	1.0
LATS1	Hepatopancreatobiliary	1.0
LRP1B	Hepatopancreatobiliary	3.0
MAP3K1	Hepatopancreatobiliary	1.0
MEN1	Hepatopancreatobiliary	2.0
MSH6	Hepatopancreatobiliary	1.0
MTOR	Hepatopancreatobiliary	1.0
N4BP2	Hepatopancreatobiliary	1.0
NCOR1	Hepatopancreatobiliary	1.0
NCOR2	Hepatopancreatobiliary	1.0
NF1	Hepatopancreatobiliary	3.0
NFE2L2	Hepatopancreatobiliary	1.0
NOTCH1	Hepatopancreatobiliary	1.0
NOTCH2	Hepatopancreatobiliary	1.0
NRAS	Hepatopancreatobiliary	2.0
PBRM1	Hepatopancreatobiliary	3.0
PIK3CA	Hepatopancreatobiliary	5.0
PIK3R1	Hepatopancreatobiliary	1.0
POLE	Hepatopancreatobiliary	1.0
POLQ	Hepatopancreatobiliary	2.0
PRDM2	Hepatopancreatobiliary	1.0
PRKAR1A	Hepatopancreatobiliary	1.0
PTCH1	Hepatopancreatobiliary	1.0
PTEN	Hepatopancreatobiliary	3.0
PTPN13	Hepatopancreatobiliary	1.0
PTPRB	Hepatopancreatobiliary	1.0
PTPRC	Hepatopancreatobiliary	1.0
PTPRD	Hepatopancreatobiliary	1.0
PTPRT	Hepatopancreatobiliary	3.0
RB1	Hepatopancreatobiliary	1.0
RBM10	Hepatopancreatobiliary	1.0
RECQL4	Hepatopancreatobiliary	1.0
RNF43	Hepatopancreatobiliary	3.0
ROBO2	Hepatopancreatobiliary	1.0
RPL5	Hepatopancreatobiliary	1.0
SETD1B	Hepatopancreatobiliary	1.0
SETD2	Hepatopancreatobiliary	2.0
SF3B1	Hepatopancreatobiliary	1.0
SH2B3	Hepatopancreatobiliary	1.0
SMAD2	Hepatopancreatobiliary	1.0
SMAD3	Hepatopancreatobiliary	1.0
SMAD4	Hepatopancreatobiliary	6.0
SMARCB1	Hepatopancreatobiliary	1.0
SMARCE1	Hepatopancreatobiliary	1.0
SPEN	Hepatopancreatobiliary	1.0
STAG1	Hepatopancreatobiliary	1.0
STAG2	Hepatopancreatobiliary	1.0
STK11	Hepatopancreatobiliary	2.0
TGFBR2	Hepatopancreatobiliary	3.0
TP53	Hepatopancreatobiliary	37.0
TRAF7	Hepatopancreatobiliary	1.0
TSC2	Hepatopancreatobiliary	1.0
WNK2	Hepatopancreatobiliary	2.0
WT1	Hepatopancreatobiliary	1.0
ZFHX3	Hepatopancreatobiliary	2.0
ACVR1	Lung	1.0
ACVR1B	Lung	1.0
ACVR2A	Lung	1.0
AKT1	Lung	1.0
AMER1	Lung	1.0
APC	Lung	2.0
AR	Lung	16.0
ARHGAP26	Lung	1.0
ARHGAP35	Lung	1.0
ARHGEF10	Lung	1.0
ARHGEF10L	Lung	1.0
ARID1A	Lung	5.0
ARID1B	Lung	1.0
ARID2	Lung	3.0
ASXL1	Lung	1.0
ASXL2	Lung	1.0
ATM	Lung	4.0
ATR	Lung	4.0
ATRX	Lung	2.0
B2M	Lung	2.0
BAP1	Lung	1.0
BARD1	Lung	1.0
BAX	Lung	1.0
BAZ1A	Lung	1.0
BCOR	Lung	5.0
BCORL1	Lung	5.0
BIRC6	Lung	7.000000000000001
BLM	Lung	1.0
BMPR1A	Lung	1.0
BRAF	Lung	2.0
BRCA1	Lung	1.0
BRCA2	Lung	1.0
BRIP1	Lung	1.0
CASP8	Lung	1.0
CBL	Lung	1.0
CBLB	Lung	1.0
CDC73	Lung	1.0
CDH1	Lung	4.0
CDH10	Lung	3.0
CDK12	Lung	1.0
CDKN1B	Lung	1.0
CDKN2A	Lung	5.0
CHD2	Lung	2.0
CHEK2	Lung	2.0
CNOT3	Lung	1.0
CNTNAP2	Lung	4.0
CPEB3	Lung	1.0
CREBBP	Lung	4.0
CSMD3	Lung	12.0
CTCF	Lung	1.0
CTNNA1	Lung	1.0
CTNNB1	Lung	1.0
CUL3	Lung	1.0
CUX1	Lung	4.0
CYLD	Lung	1.0
DDX3X	Lung	1.0
DICER1	Lung	2.0
DNMT3A	Lung	1.0
DROSHA	Lung	3.0
EGFR	Lung	5.0
ELF3	Lung	1.0
EP300	Lung	2.0
ERBB4	Lung	1.0
ERCC2	Lung	1.0
ERCC3	Lung	1.0
ERCC5	Lung	1.0
ESR1	Lung	2.0
EXT2	Lung	1.0
FANCA	Lung	1.0
FANCD2	Lung	1.0
FAT1	Lung	4.0
FAT4	Lung	1.0
FBLN2	Lung	1.0
FBXW7	Lung	1.0
FH	Lung	2.0
FLCN	Lung	1.0
GATA1	Lung	1.0
GPC5	Lung	1.0
GRIN2A	Lung	1.0
IGF2BP2	Lung	1.0
IKZF1	Lung	1.0
IKZF3	Lung	1.0
KDM5C	Lung	1.0
KDM6A	Lung	2.0
KEAP1	Lung	2.0
KMT2C	Lung	4.0
KMT2D	Lung	10.0
KRAS	Lung	25.0
LATS1	Lung	1.0
LATS2	Lung	1.0
LRP1B	Lung	10.0
LZTR1	Lung	1.0
MAP2K4	Lung	1.0
MAP3K1	Lung	3.0
MAX	Lung	1.0
MED12	Lung	2.0
MEN1	Lung	1.0
MLH1	Lung	1.0
N4BP2	Lung	1.0
NBN	Lung	1.0
NCOR1	Lung	1.0
NCOR2	Lung	2.0
NF1	Lung	7.000000000000001
NF2	Lung	1.0
NFE2L2	Lung	5.0
NOTCH1	Lung	1.0
NOTCH2	Lung	4.0
PALB2	Lung	1.0
PBRM1	Lung	2.0
PIK3CA	Lung	6.0
PIK3R1	Lung	1.0
PMS2	Lung	1.0
POLD1	Lung	1.0
POLE	Lung	1.0
POLQ	Lung	5.0
POT1	Lung	1.0
PRDM2	Lung	1.0
PRKAR1A	Lung	1.0
PTCH1	Lung	1.0
PTEN	Lung	4.0
PTPN13	Lung	1.0
PTPRB	Lung	2.0
PTPRC	Lung	2.0
PTPRD	Lung	4.0
PTPRT	Lung	3.0
RB1	Lung	7.000000000000001
RBM10	Lung	7.000000000000001
RECQL4	Lung	1.0
RNF43	Lung	1.0
ROBO2	Lung	1.0
RPL5	Lung	1.0
SDHA	Lung	1.0
SETD1B	Lung	1.0
SETD2	Lung	3.0
SFRP4	Lung	1.0
SIRPA	Lung	1.0
SMAD4	Lung	2.0
SMARCA4	Lung	3.0
SMARCE1	Lung	1.0
SPEN	Lung	1.0
SPOP	Lung	1.0
STAG1	Lung	1.0
STAG2	Lung	1.0
STK11	Lung	8.0
TBX3	Lung	1.0
TET2	Lung	1.0
TGFBR2	Lung	1.0
TP53	Lung	51.0
TSC1	Lung	1.0
TSC2	Lung	1.0
WNK2	Lung	1.0
WRN	Lung	2.0
WT1	Lung	1.0
ZFHX3	Lung	2.0
ZMYM3	Lung	1.0
A1CF	Malignant melanoma	1.0
AMER1	Malignant melanoma	1.0
APC	Malignant melanoma	2.0
AR	Malignant melanoma	21.0
ARHGAP26	Malignant melanoma	2.0
ARHGAP35	Malignant melanoma	1.0
ARHGEF10	Malignant melanoma	2.0
ARHGEF10L	Malignant melanoma	1.0
ARID1A	Malignant melanoma	3.0
ARID1B	Malignant melanoma	2.0
ARID2	Malignant melanoma	10.0
ASXL2	Malignant melanoma	2.0
ATM	Malignant melanoma	3.0
ATR	Malignant melanoma	4.0
ATRX	Malignant melanoma	2.0
AXIN2	Malignant melanoma	1.0
B2M	Malignant melanoma	1.0
BAP1	Malignant melanoma	2.0
BAZ1A	Malignant melanoma	2.0
BCOR	Malignant melanoma	6.0
BCORL1	Malignant melanoma	6.0
BIRC6	Malignant melanoma	8.0
BLM	Malignant melanoma	1.0
BMPR1A	Malignant melanoma	1.0
BRAF	Malignant melanoma	41.0
BRCA1	Malignant melanoma	1.0
BRCA2	Malignant melanoma	1.0
BRIP1	Malignant melanoma	1.0
BUB1B	Malignant melanoma	1.0
CACNA1D	Malignant melanoma	1.0
CASP9	Malignant melanoma	1.0
CBL	Malignant melanoma	3.0
CBLB	Malignant melanoma	2.0
CDC73	Malignant melanoma	1.0
CDH1	Malignant melanoma	2.0
CDH10	Malignant melanoma	2.0
CDK4	Malignant melanoma	1.0
CDKN2A	Malignant melanoma	9.0
CHD2	Malignant melanoma	2.0
CHEK2	Malignant melanoma	3.0
CNOT3	Malignant melanoma	1.0
CNTNAP2	Malignant melanoma	9.0
CPEB3	Malignant melanoma	2.0
CREBBP	Malignant melanoma	8.0
CSMD3	Malignant melanoma	11.0
CTNNB1	Malignant melanoma	2.0
CUL3	Malignant melanoma	2.0
CUX1	Malignant melanoma	8.0
CYLD	Malignant melanoma	1.0
DDX3X	Malignant melanoma	1.0
DICER1	Malignant melanoma	1.0
DNM2	Malignant melanoma	1.0
DNMT3A	Malignant melanoma	2.0
DROSHA	Malignant melanoma	1.0
ELF3	Malignant melanoma	2.0
ERBB2	Malignant melanoma	1.0
ERBB4	Malignant melanoma	2.0
ERCC2	Malignant melanoma	2.0
ERCC3	Malignant melanoma	1.0
ERCC4	Malignant melanoma	1.0
ESR1	Malignant melanoma	2.0
EZH2	Malignant melanoma	2.0
FANCA	Malignant melanoma	1.0
FANCD2	Malignant melanoma	3.0
FANCE	Malignant melanoma	1.0
FAT1	Malignant melanoma	2.0
FAT4	Malignant melanoma	5.0
FBLN2	Malignant melanoma	2.0
FBXO11	Malignant melanoma	1.0
FBXW7	Malignant melanoma	4.0
FH	Malignant melanoma	5.0
FLCN	Malignant melanoma	1.0
GATA1	Malignant melanoma	2.0
GATA3	Malignant melanoma	1.0
GNAQ	Malignant melanoma	1.0
GPC5	Malignant melanoma	3.0
GRIN2A	Malignant melanoma	7.000000000000001
HNF1A	Malignant melanoma	2.0
HRAS	Malignant melanoma	2.0
IDH1	Malignant melanoma	1.0
IGF2BP2	Malignant melanoma	1.0
IKZF1	Malignant melanoma	3.0
IKZF3	Malignant melanoma	4.0
IRS4	Malignant melanoma	1.0
KDM5C	Malignant melanoma	2.0
KDR	Malignant melanoma	1.0
KMT2C	Malignant melanoma	2.0
KMT2D	Malignant melanoma	16.0
KNSTRN	Malignant melanoma	2.0
KRAS	Malignant melanoma	1.0
LARP4B	Malignant melanoma	1.0
LATS1	Malignant melanoma	1.0
LATS2	Malignant melanoma	1.0
LRP1B	Malignant melanoma	15.0
LZTR1	Malignant melanoma	2.0
MAP2K1	Malignant melanoma	3.0
MAP2K4	Malignant melanoma	2.0
MAP3K1	Malignant melanoma	4.0
MED12	Malignant melanoma	1.0
MEN1	Malignant melanoma	1.0
MGMT	Malignant melanoma	1.0
MLH1	Malignant melanoma	1.0
MTOR	Malignant melanoma	1.0
MUC16	Malignant melanoma	3.0
NCOR1	Malignant melanoma	1.0
NCOR2	Malignant melanoma	2.0
NF1	Malignant melanoma	12.0
NF2	Malignant melanoma	1.0
NFKBIE	Malignant melanoma	1.0
NOTCH1	Malignant melanoma	1.0
NOTCH2	Malignant melanoma	4.0
NRAS	Malignant melanoma	31.0
NTHL1	Malignant melanoma	1.0
PBRM1	Malignant melanoma	1.0
PIK3CA	Malignant melanoma	1.0
PIK3R1	Malignant melanoma	1.0
PLCG1	Malignant melanoma	1.0
POLD1	Malignant melanoma	1.0
POLE	Malignant melanoma	4.0
POLG	Malignant melanoma	2.0
POLQ	Malignant melanoma	6.0
POT1	Malignant melanoma	2.0
PPP2R1A	Malignant melanoma	1.0
PRDM1	Malignant melanoma	1.0
PRDM2	Malignant melanoma	1.0
PRF1	Malignant melanoma	1.0
PRKAR1A	Malignant melanoma	1.0
PTEN	Malignant melanoma	6.0
PTPN13	Malignant melanoma	2.0
PTPRB	Malignant melanoma	5.0
PTPRC	Malignant melanoma	6.0
PTPRD	Malignant melanoma	7.000000000000001
PTPRT	Malignant melanoma	14.000000000000002
RAC1	Malignant melanoma	5.0
RAD17	Malignant melanoma	1.0
RB1	Malignant melanoma	5.0
RBM10	Malignant melanoma	1.0
RECQL4	Malignant melanoma	1.0
RNF43	Malignant melanoma	2.0
ROBO2	Malignant melanoma	6.0
RPL5	Malignant melanoma	1.0
SDHA	Malignant melanoma	2.0
SDHD	Malignant melanoma	1.0
SETD1B	Malignant melanoma	1.0
SETD2	Malignant melanoma	3.0
SF3B1	Malignant melanoma	1.0
SMAD2	Malignant melanoma	1.0
SMAD3	Malignant melanoma	1.0
SMARCA4	Malignant melanoma	2.0
SMARCD1	Malignant melanoma	1.0
SPEN	Malignant melanoma	2.0
SPOP	Malignant melanoma	1.0
STAG1	Malignant melanoma	1.0
STAG2	Malignant melanoma	1.0
STK11	Malignant melanoma	2.0
TET2	Malignant melanoma	3.0
TP53	Malignant melanoma	20.0
TP63	Malignant melanoma	1.0
TRAF7	Malignant melanoma	1.0
TRRAP	Malignant melanoma	1.0
TSC1	Malignant melanoma	1.0
TSC2	Malignant melanoma	1.0
USP44	Malignant melanoma	1.0
WNK2	Malignant melanoma	2.0
WRN	Malignant melanoma	1.0
WT1	Malignant melanoma	1.0
XPC	Malignant melanoma	1.0
ZFHX3	Malignant melanoma	4.0
ZMYM3	Malignant melanoma	2.0
ZNRF3	Malignant melanoma	1.0
ACVR1	Oral oropharyngeal	1.0
ACVR1B	Oral oropharyngeal	1.0
APC	Oral oropharyngeal	1.0
AR	Oral oropharyngeal	7.000000000000001
ARHGEF10	Oral oropharyngeal	2.0
ARHGEF10L	Oral oropharyngeal	2.0
ARID1A	Oral oropharyngeal	3.0
ARID2	Oral oropharyngeal	2.0
ASXL1	Oral oropharyngeal	1.0
ASXL2	Oral oropharyngeal	1.0
ATM	Oral oropharyngeal	2.0
ATR	Oral oropharyngeal	1.0
AXIN2	Oral oropharyngeal	1.0
BARD1	Oral oropharyngeal	1.0
BAZ1A	Oral oropharyngeal	1.0
BCOR	Oral oropharyngeal	2.0
BCORL1	Oral oropharyngeal	2.0
BIRC6	Oral oropharyngeal	4.0
BMPR1A	Oral oropharyngeal	1.0
BRAF	Oral oropharyngeal	2.0
BRCA1	Oral oropharyngeal	1.0
BRIP1	Oral oropharyngeal	1.0
CASP8	Oral oropharyngeal	7.000000000000001
CDH1	Oral oropharyngeal	1.0
CDH10	Oral oropharyngeal	1.0
CDKN2A	Oral oropharyngeal	20.0
CHD2	Oral oropharyngeal	1.0
CHEK2	Oral oropharyngeal	2.0
CNTNAP2	Oral oropharyngeal	1.0
CREBBP	Oral oropharyngeal	5.0
CSMD3	Oral oropharyngeal	6.0
CTCF	Oral oropharyngeal	2.0
CUX1	Oral oropharyngeal	2.0
CYLD	Oral oropharyngeal	2.0
DICER1	Oral oropharyngeal	1.0
DNMT3A	Oral oropharyngeal	1.0
DROSHA	Oral oropharyngeal	2.0
EP300	Oral oropharyngeal	3.0
ERCC2	Oral oropharyngeal	1.0
FANCA	Oral oropharyngeal	1.0
FANCD2	Oral oropharyngeal	1.0
FAT1	Oral oropharyngeal	17.0
FAT4	Oral oropharyngeal	3.0
FBXW7	Oral oropharyngeal	1.0
FGFR3	Oral oropharyngeal	1.0
FH	Oral oropharyngeal	1.0
HRAS	Oral oropharyngeal	5.0
KDM5C	Oral oropharyngeal	1.0
KDM6A	Oral oropharyngeal	1.0
KEAP1	Oral oropharyngeal	1.0
KMT2C	Oral oropharyngeal	2.0
KMT2D	Oral oropharyngeal	11.0
LEF1	Oral oropharyngeal	1.0
LRP1B	Oral oropharyngeal	4.0
MAP3K1	Oral oropharyngeal	1.0
MAPK1	Oral oropharyngeal	3.0
MSH6	Oral oropharyngeal	1.0
N4BP2	Oral oropharyngeal	1.0
NBN	Oral oropharyngeal	1.0
NCOR2	Oral oropharyngeal	1.0
NF1	Oral oropharyngeal	2.0
NF2	Oral oropharyngeal	1.0
NFE2L2	Oral oropharyngeal	3.0
NOTCH1	Oral oropharyngeal	2.0
NOTCH2	Oral oropharyngeal	4.0
NRAS	Oral oropharyngeal	1.0
PBRM1	Oral oropharyngeal	3.0
PIK3CA	Oral oropharyngeal	16.0
PMS2	Oral oropharyngeal	1.0
POLE	Oral oropharyngeal	1.0
POLQ	Oral oropharyngeal	2.0
POT1	Oral oropharyngeal	1.0
PTCH1	Oral oropharyngeal	1.0
PTPRB	Oral oropharyngeal	1.0
PTPRD	Oral oropharyngeal	2.0
PTPRT	Oral oropharyngeal	2.0
RB1	Oral oropharyngeal	2.0
RBM10	Oral oropharyngeal	1.0
SETD1B	Oral oropharyngeal	1.0
SETD2	Oral oropharyngeal	1.0
SMAD4	Oral oropharyngeal	1.0
SMARCA4	Oral oropharyngeal	1.0
SMARCE1	Oral oropharyngeal	1.0
SPEN	Oral oropharyngeal	1.0
STAG1	Oral oropharyngeal	1.0
STAG2	Oral oropharyngeal	1.0
TET2	Oral oropharyngeal	1.0
TGFBR2	Oral oropharyngeal	3.0
TP53	Oral oropharyngeal	53.0
WNK2	Oral oropharyngeal	1.0
ZFHX3	Oral oropharyngeal	1.0
ACVR1	Ovarian	1.0
ACVR1B	Ovarian	1.0
ACVR2A	Ovarian	1.0
AKT1	Ovarian	1.0
AMER1	Ovarian	1.0
APC	Ovarian	1.0
AR	Ovarian	18.0
ARHGAP26	Ovarian	1.0
ARHGAP35	Ovarian	2.0
ARHGEF10	Ovarian	1.0
ARID1A	Ovarian	12.0
ARID1B	Ovarian	2.0
ASXL1	Ovarian	1.0
ATM	Ovarian	2.0
ATR	Ovarian	3.0
ATRX	Ovarian	1.0
AXIN2	Ovarian	1.0
B2M	Ovarian	1.0
BAX	Ovarian	1.0
BAZ1A	Ovarian	1.0
BCOR	Ovarian	3.0
BCORL1	Ovarian	3.0
BIRC6	Ovarian	2.0
BLM	Ovarian	2.0
BRAF	Ovarian	2.0
BRCA1	Ovarian	3.0
BRCA2	Ovarian	2.0
CBL	Ovarian	1.0
CCNC	Ovarian	1.0
CDH1	Ovarian	1.0
CDH10	Ovarian	1.0
CDK12	Ovarian	2.0
CDKN2A	Ovarian	1.0
CHD2	Ovarian	1.0
CHD4	Ovarian	1.0
CHEK2	Ovarian	2.0
CNOT3	Ovarian	1.0
CNTNAP2	Ovarian	1.0
CPEB3	Ovarian	1.0
CREBBP	Ovarian	3.0
CSMD3	Ovarian	3.0
CTCF	Ovarian	2.0
CTNNB1	Ovarian	6.0
CUL3	Ovarian	1.0
CUX1	Ovarian	3.0
DICER1	Ovarian	1.0
DROSHA	Ovarian	2.0
EP300	Ovarian	1.0
ERBB2	Ovarian	1.0
ESR1	Ovarian	1.0
FANCD2	Ovarian	1.0
FAT1	Ovarian	1.0
FAT4	Ovarian	1.0
FBXW7	Ovarian	1.0
FGFR2	Ovarian	1.0
FH	Ovarian	2.0
FOXL2	Ovarian	2.0
IRS4	Ovarian	1.0
KDM5C	Ovarian	1.0
KMT2C	Ovarian	6.0
KMT2D	Ovarian	4.0
KRAS	Ovarian	12.0
LATS2	Ovarian	1.0
LRP1B	Ovarian	3.0
MAP3K1	Ovarian	2.0
MED12	Ovarian	2.0
MLH1	Ovarian	1.0
MSH6	Ovarian	1.0
N4BP2	Ovarian	1.0
NCOR2	Ovarian	1.0
NF1	Ovarian	3.0
NFE2L2	Ovarian	1.0
NOTCH1	Ovarian	1.0
NOTCH2	Ovarian	1.0
NRAS	Ovarian	1.0
PBRM1	Ovarian	2.0
PIK3CA	Ovarian	11.0
PIK3R1	Ovarian	2.0
POLD1	Ovarian	1.0
POLE	Ovarian	1.0
POLG	Ovarian	1.0
POLQ	Ovarian	2.0
POT1	Ovarian	1.0
PPP2R1A	Ovarian	3.0
PRDM2	Ovarian	1.0
PTCH1	Ovarian	1.0
PTEN	Ovarian	6.0
PTPN13	Ovarian	1.0
PTPRB	Ovarian	1.0
PTPRC	Ovarian	1.0
PTPRD	Ovarian	1.0
PTPRT	Ovarian	1.0
RB1	Ovarian	4.0
RNF43	Ovarian	2.0
ROBO2	Ovarian	1.0
SDHA	Ovarian	1.0
SETD1B	Ovarian	1.0
SMARCA4	Ovarian	1.0
SMARCE1	Ovarian	1.0
SPEN	Ovarian	1.0
SPOP	Ovarian	1.0
STAG1	Ovarian	1.0
STAG2	Ovarian	1.0
TGFBR2	Ovarian	1.0
TP53	Ovarian	60.0
TSC1	Ovarian	1.0
WNK2	Ovarian	1.0
ZFHX3	Ovarian	2.0
ZMYM3	Ovarian	1.0
ACVR2A	Prostate	1.0
APC	Prostate	3.0
AR	Prostate	5.0
ARHGEF10	Prostate	1.0
ARHGEF10L	Prostate	1.0
ARID1A	Prostate	1.0
ASXL1	Prostate	1.0
ASXL2	Prostate	1.0
ATM	Prostate	2.0
ATR	Prostate	2.0
BAX	Prostate	1.0
BAZ1A	Prostate	1.0
BCOR	Prostate	1.0
BCORL1	Prostate	1.0
BIRC6	Prostate	1.0
BLM	Prostate	3.0
BRAF	Prostate	1.0
CASP8	Prostate	1.0
CCNC	Prostate	1.0
CDH1	Prostate	1.0
CDK12	Prostate	2.0
CDKN1B	Prostate	3.0
CHD2	Prostate	2.0
CHEK2	Prostate	3.0
CPEB3	Prostate	2.0
CREBBP	Prostate	1.0
CSMD3	Prostate	2.0
CTNNB1	Prostate	2.0
CUX1	Prostate	1.0
DICER1	Prostate	1.0
DROSHA	Prostate	6.0
FAT4	Prostate	1.0
FBXW7	Prostate	1.0
FH	Prostate	4.0
FOXA1	Prostate	1.0
HNF1A	Prostate	1.0
KDM6A	Prostate	2.0
KMT2C	Prostate	5.0
KMT2D	Prostate	5.0
KRAS	Prostate	1.0
LRP1B	Prostate	2.0
MAP3K1	Prostate	1.0
NCOR1	Prostate	1.0
NCOR2	Prostate	2.0
NF1	Prostate	1.0
PBRM1	Prostate	2.0
PIK3CA	Prostate	3.0
PIK3R1	Prostate	1.0
POLD1	Prostate	1.0
POLE	Prostate	2.0
POLG	Prostate	1.0
POLQ	Prostate	1.0
PRDM2	Prostate	1.0
PRF1	Prostate	1.0
PTEN	Prostate	4.0
PTPN13	Prostate	1.0
PTPRD	Prostate	1.0
PTPRT	Prostate	1.0
RAD17	Prostate	1.0
RNF43	Prostate	1.0
SDHA	Prostate	1.0
SETD1B	Prostate	1.0
SETD2	Prostate	1.0
SF3B1	Prostate	1.0
SMARCE1	Prostate	2.0
SPEN	Prostate	1.0
SPOP	Prostate	7.000000000000001
TGFBR2	Prostate	1.0
TP53	Prostate	5.0
ZFHX3	Prostate	4.0
ZMYM3	Prostate	3.0
APC	Renal	1.0
AR	Renal	9.0
ARID1A	Renal	4.0
ARID1B	Renal	1.0
ARID2	Renal	1.0
ASXL1	Renal	1.0
ASXL2	Renal	1.0
ATM	Renal	1.0
ATR	Renal	1.0
BAP1	Renal	6.0
BCOR	Renal	1.0
BCORL1	Renal	1.0
BIRC6	Renal	3.0
BLM	Renal	1.0
CHD2	Renal	1.0
CHEK2	Renal	1.0
CNTNAP2	Renal	1.0
CREBBP	Renal	2.0
CSMD3	Renal	1.0
CUL3	Renal	1.0
CUX1	Renal	1.0
DNM2	Renal	1.0
DROSHA	Renal	2.0
ELF3	Renal	1.0
EP300	Renal	1.0
ERCC3	Renal	1.0
FAT1	Renal	1.0
FGFR3	Renal	1.0
KDM5C	Renal	5.0
KDM6A	Renal	1.0
KMT2C	Renal	3.0
KMT2D	Renal	4.0
LATS2	Renal	1.0
LRP1B	Renal	1.0
MAP3K1	Renal	2.0
MSH6	Renal	1.0
MTOR	Renal	2.0
NBN	Renal	1.0
NCOR1	Renal	1.0
NF1	Renal	1.0
NF2	Renal	1.0
NFE2L2	Renal	1.0
NOTCH2	Renal	1.0
PBRM1	Renal	37.0
PIK3CA	Renal	2.0
POLE	Renal	1.0
POLQ	Renal	1.0
PTEN	Renal	3.0
PTPRB	Renal	1.0
PTPRC	Renal	1.0
PTPRD	Renal	1.0
RB1	Renal	1.0
SDHA	Renal	1.0
SETD1B	Renal	1.0
SETD2	Renal	13.0
SMARCA4	Renal	1.0
SMARCB1	Renal	1.0
SPEN	Renal	1.0
STAG2	Renal	1.0
TET2	Renal	2.0
TP53	Renal	5.0
TSC1	Renal	2.0
TSC2	Renal	1.0
VHL	Renal	39.0
AR	Sarcoma	3.0
ASXL1	Sarcoma	1.0
ATM	Sarcoma	1.0
ATR	Sarcoma	10.0
ATRX	Sarcoma	9.0
B2M	Sarcoma	1.0
BAP1	Sarcoma	1.0
BCOR	Sarcoma	2.0
BCORL1	Sarcoma	1.0
BIRC6	Sarcoma	1.0
BLM	Sarcoma	1.0
CCNC	Sarcoma	1.0
CDH1	Sarcoma	1.0
CDKN2A	Sarcoma	1.0
CHD2	Sarcoma	1.0
CHEK2	Sarcoma	1.0
CNTNAP2	Sarcoma	1.0
CPEB3	Sarcoma	1.0
CREBBP	Sarcoma	2.0
CSMD3	Sarcoma	1.0
CUX1	Sarcoma	1.0
DICER1	Sarcoma	1.0
DROSHA	Sarcoma	3.0
EED	Sarcoma	1.0
ERBB4	Sarcoma	1.0
FH	Sarcoma	1.0
FLCN	Sarcoma	1.0
GNAS	Sarcoma	1.0
GRIN2A	Sarcoma	1.0
H3F3A	Sarcoma	1.0
IDH1	Sarcoma	7.000000000000001
IDH2	Sarcoma	2.0
KMT2C	Sarcoma	3.0
KMT2D	Sarcoma	3.0
LRP1B	Sarcoma	1.0
MAP3K1	Sarcoma	1.0
MEN1	Sarcoma	1.0
MSH2	Sarcoma	1.0
NF1	Sarcoma	4.0
NF2	Sarcoma	1.0
NOTCH2	Sarcoma	1.0
NRAS	Sarcoma	1.0
PBRM1	Sarcoma	2.0
PIK3CA	Sarcoma	2.0
POLE	Sarcoma	1.0
POLQ	Sarcoma	1.0
PRDM2	Sarcoma	1.0
PTCH1	Sarcoma	1.0
PTEN	Sarcoma	1.0
PTPRB	Sarcoma	1.0
PTPRT	Sarcoma	1.0
RB1	Sarcoma	9.0
SDHA	Sarcoma	1.0
SETD2	Sarcoma	1.0
SMARCE1	Sarcoma	1.0
SPEN	Sarcoma	1.0
STAG2	Sarcoma	1.0
TP53	Sarcoma	22.0
TSC1	Sarcoma	1.0
ZFHX3	Sarcoma	1.0
ACVR1	Upper gastrointestinal	2.0
ACVR1B	Upper gastrointestinal	2.0
ACVR2A	Upper gastrointestinal	5.0
AKT1	Upper gastrointestinal	1.0
APC	Upper gastrointestinal	9.0
AR	Upper gastrointestinal	17.0
ARHGEF10	Upper gastrointestinal	2.0
ARID1A	Upper gastrointestinal	11.0
ARID1B	Upper gastrointestinal	2.0
ARID2	Upper gastrointestinal	4.0
ASXL1	Upper gastrointestinal	2.0
ASXL2	Upper gastrointestinal	1.0
ATM	Upper gastrointestinal	4.0
ATR	Upper gastrointestinal	5.0
ATRX	Upper gastrointestinal	2.0
AXIN2	Upper gastrointestinal	1.0
B2M	Upper gastrointestinal	2.0
BAP1	Upper gastrointestinal	2.0
BAX	Upper gastrointestinal	3.0
BAZ1A	Upper gastrointestinal	2.0
BCL9L	Upper gastrointestinal	1.0
BCOR	Upper gastrointestinal	3.0
BCORL1	Upper gastrointestinal	1.0
BIRC6	Upper gastrointestinal	4.0
BLM	Upper gastrointestinal	5.0
BRAF	Upper gastrointestinal	1.0
BRCA1	Upper gastrointestinal	2.0
BRCA2	Upper gastrointestinal	3.0
CASP8	Upper gastrointestinal	1.0
CCNC	Upper gastrointestinal	2.0
CDC73	Upper gastrointestinal	2.0
CDH1	Upper gastrointestinal	3.0
CDH10	Upper gastrointestinal	2.0
CDKN2A	Upper gastrointestinal	6.0
CHD2	Upper gastrointestinal	5.0
CHEK2	Upper gastrointestinal	4.0
CNTNAP2	Upper gastrointestinal	2.0
CPEB3	Upper gastrointestinal	3.0
CREBBP	Upper gastrointestinal	3.0
CSMD3	Upper gastrointestinal	6.0
CTCF	Upper gastrointestinal	2.0
CUL3	Upper gastrointestinal	1.0
CUX1	Upper gastrointestinal	3.0
CYLD	Upper gastrointestinal	1.0
DDX3X	Upper gastrointestinal	1.0
DICER1	Upper gastrointestinal	2.0
DNM2	Upper gastrointestinal	1.0
DROSHA	Upper gastrointestinal	7.000000000000001
ELF3	Upper gastrointestinal	1.0
EP300	Upper gastrointestinal	1.0
ERBB2	Upper gastrointestinal	3.0
ERBB3	Upper gastrointestinal	1.0
ERCC2	Upper gastrointestinal	1.0
ERCC4	Upper gastrointestinal	1.0
ERCC5	Upper gastrointestinal	2.0
ESR1	Upper gastrointestinal	1.0
FANCA	Upper gastrointestinal	2.0
FANCD2	Upper gastrointestinal	1.0
FAT4	Upper gastrointestinal	1.0
FBLN2	Upper gastrointestinal	1.0
FBXO11	Upper gastrointestinal	1.0
FBXW7	Upper gastrointestinal	3.0
FH	Upper gastrointestinal	2.0
FLCN	Upper gastrointestinal	1.0
GATA1	Upper gastrointestinal	1.0
GPC5	Upper gastrointestinal	1.0
GRIN2A	Upper gastrointestinal	1.0
HNF1A	Upper gastrointestinal	1.0
IGF2BP2	Upper gastrointestinal	1.0
IRS4	Upper gastrointestinal	2.0
KDM6A	Upper gastrointestinal	1.0
KIT	Upper gastrointestinal	1.0
KMT2C	Upper gastrointestinal	6.0
KMT2D	Upper gastrointestinal	8.0
KRAS	Upper gastrointestinal	7.000000000000001
LARP4B	Upper gastrointestinal	4.0
LEF1	Upper gastrointestinal	1.0
LRP1B	Upper gastrointestinal	9.0
MAP2K4	Upper gastrointestinal	1.0
MAP3K1	Upper gastrointestinal	1.0
MSH6	Upper gastrointestinal	3.0
N4BP2	Upper gastrointestinal	2.0
NCOR1	Upper gastrointestinal	1.0
NCOR2	Upper gastrointestinal	4.0
NF1	Upper gastrointestinal	5.0
NOTCH1	Upper gastrointestinal	1.0
NOTCH2	Upper gastrointestinal	3.0
PALB2	Upper gastrointestinal	2.0
PBRM1	Upper gastrointestinal	5.0
PHF6	Upper gastrointestinal	1.0
PIK3CA	Upper gastrointestinal	9.0
PIK3R1	Upper gastrointestinal	1.0
PMS2	Upper gastrointestinal	1.0
POLE	Upper gastrointestinal	2.0
POLQ	Upper gastrointestinal	1.0
POT1	Upper gastrointestinal	1.0
PRDM2	Upper gastrointestinal	4.0
PRKAR1A	Upper gastrointestinal	1.0
PTCH1	Upper gastrointestinal	1.0
PTEN	Upper gastrointestinal	2.0
PTPN13	Upper gastrointestinal	1.0
PTPRB	Upper gastrointestinal	1.0
PTPRC	Upper gastrointestinal	1.0
PTPRD	Upper gastrointestinal	2.0
PTPRT	Upper gastrointestinal	5.0
RAD17	Upper gastrointestinal	1.0
RB1	Upper gastrointestinal	1.0
RECQL4	Upper gastrointestinal	1.0
RHOA	Upper gastrointestinal	2.0
RNF43	Upper gastrointestinal	6.0
ROBO2	Upper gastrointestinal	2.0
SDHA	Upper gastrointestinal	1.0
SETD1B	Upper gastrointestinal	5.0
SF3B1	Upper gastrointestinal	1.0
SIRPA	Upper gastrointestinal	1.0
SMAD2	Upper gastrointestinal	1.0
SMAD3	Upper gastrointestinal	2.0
SMAD4	Upper gastrointestinal	1.0
SMARCA4	Upper gastrointestinal	2.0
SOX21	Upper gastrointestinal	1.0
SPEN	Upper gastrointestinal	2.0
SPOP	Upper gastrointestinal	1.0
STAG1	Upper gastrointestinal	4.0
STK11	Upper gastrointestinal	1.0
TET2	Upper gastrointestinal	1.0
TGFBR2	Upper gastrointestinal	6.0
TP53	Upper gastrointestinal	61.0
TSC1	Upper gastrointestinal	1.0
USP44	Upper gastrointestinal	1.0
WNK2	Upper gastrointestinal	2.0
WRN	Upper gastrointestinal	2.0
WT1	Upper gastrointestinal	1.0
XPA	Upper gastrointestinal	1.0
ZFHX3	Upper gastrointestinal	2.0
ZMYM3	Upper gastrointestinal	1.0
