## Supplementary tables for "Pan-cancer tumour classification and risk stratification from whole-genome somatic variants via dual-task representation learning": TableS12.glioma_survival_analysis.xlsx

### Sheet: clinical
Clinical model survival analysis
variable	coef	HR	HR_ci_lower	HR_ci_upper	p
age_at_diagnosis	0.0247925	1.0251	1.01517	1.03513	6.01787e-07
subtype_OTHER	-1.82989	0.160432	0.0724991	0.355016	6.3214e-06
grade_G4	0.660658	1.93607	1.37119	2.73365	0.000174415
IDH1_pos	-0.848139	0.428211	0.252634	0.725812	0.00163116
sex_male	0.337195	1.40101	1.10558	1.77539	0.00526003
subtype_OLIGODENDROGLIOMA	-1.68312	0.185794	0.0518122	0.666242	0.00978738
subtype_UNKNOWN	-0.710834	0.491234	0.249986	0.965298	0.0391662
subtype_DIFFUSE_ASTROCYTOMA	-0.924068	0.396901	0.137482	1.14582	0.0875784
op_Surgical resection	-0.532582	0.587087	0.30583	1.12701	0.10946
logTMB	0.0743675	1.0772	0.971227	1.19474	0.159297
grade_G2	-0.365633	0.693757	0.380205	1.2659	0.233429
subtype_GLIOBLASTOMA	-0.348007	0.706094	0.375459	1.32789	0.280176
subtype_ANAPLASTIC_OLIGODENDROGLIOMA	-0.420379	0.656798	0.305867	1.41036	0.280981
ATRX_pos	0.262393	1.30004	0.765987	2.20643	0.330949
grade_G3	-0.00531609	0.994698	0.562483	1.75903	0.985418

### Sheet: signatures
Mutational signature model survival analysis
variable	coef	HR	HR_ci_lower	HR_ci_upper	p
age_at_diagnosis	0.0312624	1.031756193826787	1.0213563245457187	1.0422619588451838	1.465322626001477e-09
subtype_OTHER	-1.37493	0.25285795730432636	0.12010998454232674	0.5323216618147601	0.000294591
subtype_OLIGODENDROGLIOMA	-1.95355	0.14176942959227806	0.0405155	0.4960716024935608	0.00223597
Signature 8	0.2223088824601272	1.2489570992313381	1.082783933952926	1.4406326015806725	0.00227466
subtype_DIFFUSE_ASTROCYTOMA	-1.37052	0.2539752197952023	0.0990632	0.6511341803488564	0.00432902
sex_male	0.3341894034088433	1.3968076786576276	1.095087452782716	1.7816583380615503	0.00711238
Signature 16	-0.146215	0.8639715563524305	0.7757946733735849	0.9621706307160846	0.00776619
Signature 5	-0.264825	0.7673402736093358	0.6304214775987999	0.9339959319685005	0.00826858
Signature 11	-0.319232	0.726707	0.5687222478516127	0.9285783173494736	0.010697131401191318
subtype_UNKNOWN	-0.563921	0.5689737721474032	0.308486	1.0494184546781724	0.0709926
Signature 7	-0.350421	0.704392	0.47612984690972104	1.0420847395225583	0.0794881
Signature 19	-0.152895	0.8582202215947883	0.6973844002889641	1.0561491602751916	0.14873465473805392
Signature 1	-0.145692	0.8644239731072698	0.692331	1.079294223214696	0.19834894174485368
Signature 30	-0.173068	0.8410803761328104	0.6128842945271353	1.1542410295592738	0.28385161762620426
Signature 4	0.19125259209677198	1.210765243190941	0.8406068831548493	1.7439215684475589	0.304275
Signature 9	-0.0822006	0.9210872031880813	0.7764383094178225	1.0926838946328883	0.34564988142489894
Signature 15	-0.24115	0.7857239215899883	0.45378851770978035	1.3604621026431145	0.38926000584428533
subtype_ANAPLASTIC_OLIGODENDROGLIOMA	-0.264692	0.7674420164875327	0.35464	1.6607464445752207	0.5015583963511459
Signature 3	-0.0336977	0.9668637208271111	0.8741021384462715	1.0694693600833776	0.5125774790091882
Signature 12	-0.0385787	0.9621560028151485	0.8112953919454265	1.1410691875536945	0.6575042669135195
subtype_GLIOBLASTOMA	0.0699107	1.072412380629208	0.639989	1.7970120672607692	0.7906729389115136
Signature 2	0.054622368311933914	1.0561417067845347	0.6847198208345175	1.6290390183977561	0.8048796511717256
Signature 28	0.055530126874250546	1.0571008637374921	0.6341296345476812	1.7621984137543538	0.8313464498949035
Signature 13	0.011751582608482771	1.011820903733563	0.6860119319987561	1.4923669596377522	0.9527377629466218
Signature 21	0.00399492	1.0040029096286402	0.7075049467674993	1.424755893436929	0.982152
Signature 26	0.0015546	1.0015558083362592	0.8184600193350624	1.2256115308198592	0.9879583672205988

### Sheet: muat2
MuAt2 model survival analysis
variable	coef	HR	HR_ci_lower	HR_ci_upper	p
age_at_diagnosis	0.0309026	1.03139	1.02021	1.04269	2.73264e-08
subtype_OLIGODENDROGLIOMA	-1.77389	0.169672	0.0470937	0.611304	0.00667665
subtype_DIFFUSE_ASTROCYTOMA	-1.25128	0.286138	0.111034	0.737384	0.00957746
sex_male	0.38346	1.46735	1.0579	2.03529	0.0216121
pc23	0.362279	1.4366	1.04923	1.96698	0.0238372
pc7	0.231611	1.26063	1.00499	1.58129	0.0451727
subtype_OTHER	-0.756552	0.469282	0.203921	1.07996	0.0752266
pc15	-0.337413	0.713614	0.491155	1.03683	0.0766922
pc3	-0.122653	0.884571	0.769601	1.01672	0.0842388
subtype_ANAPLASTIC_OLIGODENDROGLIOMA	-0.690789	0.501181	0.227296	1.10509	0.0868448
pc24	-0.263096	0.768668	0.566255	1.04344	0.0915498
pc13	-0.224119	0.79922	0.604189	1.05721	0.116366
pc29	-0.260976	0.770299	0.552345	1.07426	0.124081
pc8	-0.0802852	0.922853	0.830641	1.0253	0.13498
pc18	0.264888	1.30329	0.914935	1.85647	0.142253
pc2	-0.152677	0.858407	0.699106	1.05401	0.144907
pc28	-0.322658	0.724222	0.460828	1.13816	0.161848
pc6	0.111929	1.11843	0.923666	1.35427	0.251562
pc17	-0.152783	0.858316	0.659824	1.11652	0.254872
subtype_UNKNOWN	-0.363873	0.694979	0.360759	1.33884	0.276726
pc32	-0.153012	0.858119	0.643203	1.14485	0.298205
pc22	-0.187037	0.829413	0.574279	1.1979	0.318654
pc27	0.122113	1.12988	0.878641	1.45296	0.341264
pc12	-0.133439	0.875081	0.661955	1.15683	0.348758
pc21	0.146278	1.15752	0.843953	1.58759	0.364163
pc26	0.141992	1.15257	0.820598	1.61883	0.412663
pc30	0.137356	1.14724	0.807371	1.63017	0.443515
pc33	0.14381	1.15466	0.784684	1.69909	0.465588
pc19	0.0968781	1.10173	0.797146	1.52268	0.557356
pc1	0.0493423	1.05058	0.885736	1.2461	0.570974
pc25	-0.106961	0.898561	0.602485	1.34014	0.599967
pc16	-0.0783627	0.924629	0.676739	1.26332	0.622647
pc9	-0.0411129	0.959721	0.738092	1.2479	0.758932
pc20	-0.0533596	0.948039	0.636259	1.4126	0.793128
pc31	-0.0444341	0.956539	0.664424	1.37708	0.811111
pc4	-0.0191616	0.981021	0.807958	1.19115	0.846563
pc10	0.0164124	1.01655	0.818129	1.26309	0.882234
pc14	-0.0109041	0.989155	0.748632	1.30695	0.938854
pc11	0.00847895	1.00851	0.790969	1.28589	0.945471
subtype_GLIOBLASTOMA	-0.00212386	0.997878	0.571306	1.74296	0.994045
pc5	0.000416552	1.00042	0.858945	1.16519	0.995728

### Sheet: clinical+signature
Combined clinical and mutational signature model
variable	coef	HR	HR_ci_lower	HR_ci_upper	p
age_at_diagnosis	0.0266156	1.02697	1.01594	1.03812	1.35848e-06
subtype_OTHER	-1.66538	0.189118	0.08165	0.438036	0.000101848
grade_G4	0.696806	2.00733	1.37155	2.93783	0.000336011
Signature 11	-0.404051	0.66761	0.518104	0.860259	0.00178646
subtype_OLIGODENDROGLIOMA	-1.85424	0.156572	0.0404066	0.606704	0.00729564
sex_male	0.327082	1.38691	1.08389	1.77465	0.00931004
Signature 16	-0.146936	0.863349	0.768249	0.970221	0.0135997
Signature 8	0.179784	1.19696	1.0354	1.38372	0.0150884
subtype_UNKNOWN	-0.87141	0.418361	0.204649	0.855252	0.0169152
Signature 5	-0.235687	0.790028	0.645389	0.967083	0.0223493
IDH1_pos	-0.64758	0.523311	0.27968	0.979169	0.0427835
Signature 1	-0.224907	0.79859	0.634988	1.00434	0.0544922
subtype_DIFFUSE_ASTROCYTOMA	-1.07661	0.340747	0.111974	1.03692	0.0579452
Signature 7	-0.371956	0.689384	0.464457	1.02324	0.0648991
subtype_GLIOBLASTOMA	-0.597029	0.550445	0.28521	1.06234	0.0751241
op_Surgical resection	-0.44819	0.638783	0.323154	1.26269	0.197365
Signature 19	-0.119119	0.887702	0.718748	1.09637	0.268796
Signature 12	0.106368	1.11223	0.908508	1.36164	0.302806
grade_G2	-0.322845	0.724086	0.379235	1.38252	0.327892
Signature 3	-0.0484338	0.95272	0.859819	1.05566	0.354844
Signature 15	-0.271875	0.761949	0.426889	1.36	0.357701
Signature 30	-0.147746	0.86265	0.624597	1.19143	0.36983
Signature 4	0.172398	1.18815	0.811515	1.73959	0.375468
Signature 9	-0.0713288	0.931156	0.784007	1.10592	0.416355
Signature 26	0.0749378	1.07782	0.880073	1.31999	0.468675
Signature 2	0.135059	1.1446	0.74413	1.7606	0.538719
Signature 21	-0.0663739	0.935781	0.64934	1.34858	0.721842
grade_G3	-0.106499	0.898976	0.497606	1.62409	0.724147
logTMB	0.0190741	1.01926	0.858304	1.21039	0.827807
subtype_ANAPLASTIC_OLIGODENDROGLIOMA	-0.0770672	0.925828	0.403621	2.12367	0.85563
Signature 28	-0.0436288	0.957309	0.563441	1.62651	0.87184
Signature 13	-0.0117744	0.988295	0.664664	1.4695	0.95361
ATRX_pos	-0.0132107	0.986876	0.530271	1.83666	0.96675

### Sheet: clinical+muat2
Combined clinical and MuAt2 model
variable	coef	HR	HR_ci_lower	HR_ci_upper	p
age_at_diagnosis	0.0288445	1.02926	1.01768	1.04098	5.89266e-07
pc8	-0.173262	0.840918	0.749649	0.943298	0.00311871
subtype_OLIGODENDROGLIOMA	-1.71144	0.180606	0.0473752	0.688513	0.0121904
grade_G4	0.480737	1.61727	1.09677	2.38477	0.0152603
sex_male	0.411558	1.50917	1.08144	2.10606	0.0155021
logTMB	-0.339677	0.712	0.538899	0.940703	0.0168449
pc13	-0.336067	0.714575	0.538453	0.948304	0.0199337
subtype_OTHER	-1.0126	0.363274	0.144205	0.915142	0.0317076
IDH1_pos	-0.760671	0.467353	0.23285	0.938022	0.032358
subtype_DIFFUSE_ASTROCYTOMA	-1.09169	0.335648	0.112596	1.00056	0.0501183
subtype_UNKNOWN	-0.716031	0.488688	0.232968	1.0251	0.0581758
pc29	-0.336421	0.714322	0.499838	1.02084	0.0647872
pc23	0.289948	1.33636	0.963574	1.85336	0.0822818
subtype_GLIOBLASTOMA	-0.555517	0.573775	0.292077	1.12716	0.106852
pc3	-0.111683	0.894327	0.7807	1.02449	0.107194
op_Surgical resection	-0.552309	0.575619	0.292476	1.13287	0.109859
pc15	-0.294962	0.74456	0.514979	1.07649	0.116854
pc28	-0.356671	0.700002	0.438747	1.11682	0.134547
pc19	0.266938	1.30596	0.917868	1.85814	0.137906
grade_G3	-0.39242	0.675421	0.358295	1.27323	0.225062
pc7	0.139668	1.14989	0.916696	1.44241	0.227125
subtype_ANAPLASTIC_OLIGODENDROGLIOMA	-0.482377	0.617314	0.271013	1.40612	0.25077
grade_G2	-0.397168	0.672221	0.338148	1.33634	0.257247
pc30	0.198926	1.22009	0.855983	1.73908	0.271316
pc2	-0.104136	0.901103	0.737703	1.1007	0.307674
pc25	-0.211369	0.809475	0.536534	1.22127	0.313771
pc32	-0.146915	0.863367	0.644812	1.156	0.323876
pc16	-0.154134	0.857158	0.623336	1.17869	0.342932
pc21	0.133884	1.14326	0.824305	1.58563	0.422421
pc24	-0.127121	0.880627	0.645411	1.20157	0.422678
pc18	0.133905	1.14328	0.800765	1.63231	0.461107
pc27	0.0963635	1.10116	0.840824	1.4421	0.483803
pc22	-0.124752	0.882716	0.616692	1.2635	0.49538
pc6	0.056896	1.05855	0.877206	1.27737	0.552882
pc11	0.065477	1.06767	0.833309	1.36794	0.604578
pc10	0.0543873	1.05589	0.852448	1.30789	0.618451
pc17	-0.0668078	0.935375	0.714451	1.22461	0.626977
pc20	-0.0964143	0.908088	0.612082	1.34724	0.631911
pc5	0.0257236	1.02606	0.882926	1.19239	0.737184
pc9	-0.045556	0.955466	0.732051	1.24707	0.737452
pc1	0.0243425	1.02464	0.867078	1.21084	0.775074
pc26	0.0425649	1.04348	0.747478	1.45671	0.802537
pc14	0.0283626	1.02877	0.777367	1.36147	0.842741
ATRX_pos	-0.0579525	0.943695	0.505251	1.76261	0.855733
pc31	0.0260528	1.0264	0.705901	1.4924	0.891498
pc4	-0.00612699	0.993892	0.825063	1.19727	0.948569
pc33	-0.00215548	0.997847	0.674833	1.47547	0.991382
pc12	0.00118886	1.00119	0.758109	1.32221	0.993315

### Sheet: clinical-signatures+muat2
Full combined survival model
variable	coef	HR	HR_ci_lower	HR_ci_upper	p
age_at_diagnosis	0.0312117	1.0317	1.01917	1.04439	5.62578e-07
pc8	-0.184476	0.83154	0.734794	0.941023	0.00346454
sex_male	0.467672	1.59627	1.13256	2.24985	0.0075653
subtype_OLIGODENDROGLIOMA	-1.8153	0.162789	0.0390743	0.678201	0.0126559
logTMB	-0.373077	0.688612	0.51267	0.924936	0.0132003
grade_G4	0.508296	1.66246	1.11091	2.48784	0.0134609
pc2	-0.293947	0.745316	0.579493	0.95859	0.0220593
subtype_OTHER	-1.0727	0.342082	0.133671	0.875438	0.0252577
subtype_UNKNOWN	-0.833172	0.434669	0.200529	0.94219	0.034787
pc23	0.37606	1.45653	1.00832	2.10399	0.045057
Signature 1	-0.374991	0.687295	0.474301	0.995939	0.0475393
IDH1_pos	-0.742333	0.476002	0.225828	1.00332	0.0510271
Signature 4	3.2365	25.4445	0.951418	680.482	0.0535744
pc6	0.325559	1.3848	0.972988	1.97092	0.0706225
subtype_GLIOBLASTOMA	-0.645823	0.524231	0.256747	1.07039	0.0761947
pc9	-0.302342	0.739085	0.526634	1.03724	0.0803783
pc3	0.262219	1.29981	0.959654	1.76054	0.0902789
subtype_DIFFUSE_ASTROCYTOMA	-1.01727	0.361579	0.109285	1.19631	0.0956437
pc15	-0.337869	0.713289	0.466663	1.09025	0.118572
op_Surgical resection	-0.497098	0.608293	0.297526	1.24366	0.173086
Signature 8	0.130349	1.13923	0.943247	1.37592	0.175944
Signature 11	-0.255719	0.774359	0.525117	1.1419	0.196922
pc30	0.247244	1.28049	0.874109	1.87581	0.204354
Signature 9	-0.120482	0.886493	0.720885	1.09014	0.253487
pc4	-0.21255	0.80852	0.556514	1.17464	0.26471
pc28	-0.32748	0.720738	0.401773	1.29293	0.272064
pc10	-0.147285	0.863048	0.655226	1.13679	0.294705
pc27	0.184904	1.2031	0.84916	1.70457	0.298263
pc1	0.0871565	1.09107	0.908432	1.31042	0.351085
pc29	-0.205542	0.814206	0.522968	1.26763	0.362817
pc24	-0.16731	0.845937	0.588238	1.21653	0.366747
pc20	-0.18731	0.829187	0.547807	1.2551	0.375807
pc17	-0.136558	0.872356	0.643875	1.18191	0.378147
Signature 13	-0.229267	0.795116	0.475258	1.33024	0.382574
grade_G2	-0.322018	0.724685	0.348336	1.50765	0.388935
pc31	-0.175405	0.839117	0.555236	1.26814	0.405126
subtype_ANAPLASTIC_OLIGODENDROGLIOMA	-0.381707	0.682695	0.275839	1.68965	0.409063
pc22	-0.159579	0.852503	0.572268	1.26997	0.432613
pc18	0.141629	1.15215	0.766439	1.73197	0.495884
pc25	-0.153262	0.857905	0.549074	1.34044	0.500868
pc14	0.102887	1.10837	0.815798	1.50586	0.51055
Signature 7	-0.324213	0.723096	0.275108	1.90059	0.510824
grade_G3	-0.220071	0.802462	0.413952	1.55561	0.514646
Signature 3	-0.0475104	0.953601	0.825255	1.10191	0.519454
pc21	0.120071	1.12758	0.777376	1.63554	0.526872
pc33	0.148838	1.16049	0.731518	1.841	0.527291
Signature 15	-0.18096	0.834469	0.460613	1.51177	0.550604
pc7	0.0856002	1.08937	0.789559	1.50303	0.602209
Signature 19	-0.0700832	0.932316	0.703482	1.23559	0.625737
Signature 2	-0.135885	0.872943	0.474039	1.60753	0.662699
Signature 12	0.0548756	1.05641	0.823126	1.35581	0.666438
Signature 16	-0.0358473	0.964788	0.81686	1.1395	0.672931
pc19	0.082539	1.08604	0.710903	1.65914	0.70264
Signature 5	0.0506379	1.05194	0.791214	1.39859	0.727498
pc5	0.0305074	1.03098	0.868391	1.22401	0.727536
Signature 28	-0.112357	0.893725	0.422881	1.88882	0.76854
pc13	-0.0490288	0.952154	0.682113	1.3291	0.773261
ATRX_pos	-0.0917677	0.912317	0.470213	1.7701	0.78611
Signature 30	0.0554391	1.057	0.687372	1.62541	0.800649
Signature 26	0.0330031	1.03355	0.786677	1.35791	0.812662
pc11	-0.0233596	0.976911	0.739359	1.29079	0.869473
Signature 21	-0.0334253	0.967127	0.623156	1.50096	0.881514
pc32	-0.0231402	0.977125	0.657225	1.45274	0.908952
pc16	-0.0116107	0.988456	0.702916	1.38999	0.946778
pc12	-0.00656926	0.993452	0.720835	1.36917	0.967983
pc26	0.00532008	1.00533	0.703254	1.43717	0.976722
