## Supplementary tables for "Pan-cancer tumour classification and risk stratification from whole-genome somatic variants via dual-task representation learning": TableS13.gbm_survival_analysis.xlsx

### Sheet: clinical
Clinical model survival analysis in glioblastoma
variable	coef	HR	HR_ci_lower	HR_ci_upper	p
grade_G4	1.17396	3.23478	2.22682	4.69897	7.16716e-10
age_at_diagnosis	0.0311346	1.03162	1.01784	1.04559	5.68004e-06
IDH1_pos	-1.74297	0.175	0.0591814	0.517478	0.00162763
sex_male	0.241176	1.27275	0.958149	1.69064	0.0959437
logTMB	-0.108388	0.897279	0.784222	1.02664	0.114703
op_Surgical resection	-0.462023	0.630008	0.300238	1.32198	0.221781
grade_G2	0.903675	2.46866	0.487965	12.4892	0.274607
grade_G3	0.610443	1.84125	0.540746	6.26946	0.32882
ATRX_pos	0.304054	1.35534	0.521786	3.52051	0.532425

### Sheet: signatures
Mutational signature model survival analysis in glioblastoma
variable	coef	HR	HR_ci_lower	HR_ci_upper	p
age_at_diagnosis	0.0365303	1.03721	1.02262	1.05199	4.25713e-07
Signature 8	0.278425	1.32105	1.09544	1.59312	0.00356851
sex_male	0.319647	1.37664	1.02935	1.84112	0.0311654
Signature 5	0.363933	1.43898	1.03083	2.00873	0.0324874
Signature 16	-0.115485	0.890934	0.779409	1.01842	0.0905475
Signature 11	-0.234341	0.791092	0.595088	1.05165	0.106691
Signature 19	-0.204506	0.815049	0.571817	1.16175	0.258097
Signature 7	-0.252562	0.776808	0.476374	1.26671	0.311385
Signature 1	-0.139367	0.869908	0.655191	1.15499	0.335227
Signature 21	0.207825	1.231	0.769035	1.97046	0.386577
Signature 2	-0.227958	0.796158	0.436263	1.45295	0.457648
Signature 12	-0.0908879	0.91312	0.70823	1.17729	0.48327
Signature 3	-0.0312898	0.969195	0.859021	1.0935	0.611307
Signature 26	0.0354781	1.03611	0.800361	1.34131	0.787668
Signature 13	0.0587961	1.06056	0.656223	1.71403	0.810288
Signature 9	0.0266444	1.027	0.81425	1.29534	0.822005
Signature 30	0.02934	1.02977	0.626365	1.693	0.907916

### Sheet: drivers
Drivers model survival analysis in glioblastoma
variable	coef	HR	HR_ci_lower	HR_ci_upper	p
age_at_diagnosis	0.0394445	1.04023	1.02771	1.05291	1.74e-10
PIK3CA	0.662076	1.93881	1.24159	3.02756	0.0035957
sex_male	0.332201	1.39403	1.03491	1.87777	0.0288334
TP53	-0.173293	0.840891	0.628124	1.12573	0.244313
MSH6	-0.639672	0.527465	0.179387	1.55095	0.245058
NF1	-0.157947	0.853895	0.569169	1.28105	0.445354
BCORL1	0.518572	1.67963	0.426116	6.62062	0.458687
CHD2	-0.369782	0.690885	0.220205	2.16763	0.526175
PBRM1	0.288144	1.33395	0.497643	3.57569	0.566806
ARID2	-0.355668	0.700705	0.172141	2.85224	0.61948
ARID1A	0.19231	1.21205	0.316525	4.6412	0.77892
PTEN	0.00292404	1.00293	0.734389	1.36966	0.985328

### Sheet: muat2
MuAt2 model survival analysis in glioblastoma
variable	coef	HR	HR_ci_lower	HR_ci_upper	p
age_at_diagnosis	0.0337172	1.03429	1.01882	1.05	1.15625e-05
pc30	0.967226	2.63064	1.25074	5.53293	0.0107796
pc15	-1.12159	0.325761	0.13651	0.777379	0.0114897
pc14	-0.753861	0.470546	0.243551	0.909108	0.0248608
sex_male	0.477991	1.61283	1.05166	2.47346	0.0284657
pc1	0.802189	2.23042	1.07723	4.61809	0.0307481
pc23	0.761757	2.14204	1.05782	4.33755	0.0343363
pc9	0.674815	1.96367	1.01493	3.79926	0.0450718
pc17	-0.657352	0.518222	0.268541	1.00005	0.0500169
pc16	0.721081	2.05666	0.97411	4.34226	0.058602
pc32	0.588404	1.80111	0.910905	3.56129	0.0907076
pc12	0.46863	1.5978	0.896874	2.84653	0.11171
pc8	-0.154647	0.856718	0.703341	1.04354	0.124415
pc5	0.279231	1.32211	0.913291	1.91394	0.139029
pc25	-0.550646	0.576577	0.27744	1.19825	0.140112
pc27	0.402485	1.49554	0.872307	2.56404	0.143389
pc13	-0.380425	0.683571	0.403995	1.15662	0.156272
pc6	-0.486362	0.614859	0.291348	1.2976	0.201842
pc2	-0.275869	0.758912	0.464811	1.2391	0.270078
pc31	-0.327396	0.720799	0.35937	1.44573	0.356556
pc18	0.291719	1.33873	0.662837	2.70382	0.416002
pc4	-0.308693	0.734406	0.317334	1.69964	0.470887
pc3	-0.222515	0.800503	0.435361	1.47189	0.47396
pc29	0.245197	1.27787	0.596314	2.73842	0.528351
pc21	0.188474	1.20741	0.668434	2.18096	0.532144
pc19	-0.170602	0.843157	0.425729	1.66987	0.624618
pc22	-0.155533	0.855959	0.455247	1.60938	0.629228
pc33	0.13745	1.14734	0.607317	2.16756	0.671947
pc28	0.188537	1.20748	0.468444	3.11246	0.696346
pc11	0.0686026	1.07101	0.668445	1.71602	0.775468
pc10	-0.0657403	0.936374	0.591633	1.48199	0.778989
pc24	0.0903508	1.09456	0.575037	2.08344	0.783227
pc7	-0.0589369	0.942766	0.579491	1.53377	0.81238
pc20	0.0604079	1.06227	0.493503	2.28655	0.877265
pc26	0.0377526	1.03847	0.564978	1.9088	0.903251

### Sheet: clinical-signatures+muat2
Full combined survival model in glioblastoma
variable	coef	HR	HR_ci_lower	HR_ci_upper	p
age_at_diagnosis	0.0337172	1.03429	1.01882	1.05	1.15625e-05
pc30	0.967226	2.63064	1.25074	5.53293	0.0107796
pc15	-1.12159	0.325761	0.13651	0.777379	0.0114897
pc14	-0.753861	0.470546	0.243551	0.909108	0.0248608
sex_male	0.477991	1.61283	1.05166	2.47346	0.0284657
pc1	0.802189	2.23042	1.07723	4.61809	0.0307481
pc23	0.761757	2.14204	1.05782	4.33755	0.0343363
pc9	0.674815	1.96367	1.01493	3.79926	0.0450718
pc17	-0.657352	0.518222	0.268541	1.00005	0.0500169
pc16	0.721081	2.05666	0.97411	4.34226	0.058602
pc32	0.588404	1.80111	0.910905	3.56129	0.0907076
pc12	0.46863	1.5978	0.896874	2.84653	0.11171
pc8	-0.154647	0.856718	0.703341	1.04354	0.124415
pc5	0.279231	1.32211	0.913291	1.91394	0.139029
pc25	-0.550646	0.576577	0.27744	1.19825	0.140112
pc27	0.402485	1.49554	0.872307	2.56404	0.143389
pc13	-0.380425	0.683571	0.403995	1.15662	0.156272
pc6	-0.486362	0.614859	0.291348	1.2976	0.201842
pc2	-0.275869	0.758912	0.464811	1.2391	0.270078
pc31	-0.327396	0.720799	0.35937	1.44573	0.356556
pc18	0.291719	1.33873	0.662837	2.70382	0.416002
pc4	-0.308693	0.734406	0.317334	1.69964	0.470887
pc3	-0.222515	0.800503	0.435361	1.47189	0.47396
pc29	0.245197	1.27787	0.596314	2.73842	0.528351
pc21	0.188474	1.20741	0.668434	2.18096	0.532144
pc19	-0.170602	0.843157	0.425729	1.66987	0.624618
pc22	-0.155533	0.855959	0.455247	1.60938	0.629228
pc33	0.13745	1.14734	0.607317	2.16756	0.671947
pc28	0.188537	1.20748	0.468444	3.11246	0.696346
pc11	0.0686026	1.07101	0.668445	1.71602	0.775468
pc10	-0.0657403	0.936374	0.591633	1.48199	0.778989
pc24	0.0903508	1.09456	0.575037	2.08344	0.783227
pc7	-0.0589369	0.942766	0.579491	1.53377	0.81238
pc20	0.0604079	1.06227	0.493503	2.28655	0.877265
pc26	0.0377526	1.03847	0.564978	1.9088	0.903251
